# Characterizing the phenotypic and genetic structure of psychopathology in UK Biobank

**DOI:** 10.1101/2023.09.05.23295086

**Authors:** Camille M. Williams, Hugo Peyre, Tobias Wolfram, Younga H. Lee, Tian Ge, Jordan W. Smoller, Travis T. Mallard, Franck Ramus

## Abstract

Mental conditions exhibit a higher-order transdiagnostic factor structure which helps to explain the widespread comorbidity observed in psychopathology. However, the phenotypic and genetic structures of psychopathology may differ, raising questions about the validity and utility of these factors. Here, we study the phenotypic and genetic factor structures of ten psychiatric conditions using UK Biobank and public genomic data. Although the factor structure of psychopathology was generally genetically and phenotypically consistent, conditions related to externalizing (e.g., alcohol use disorder) and compulsivity (e.g., eating disorders) exhibited cross-level disparities in their relationships with other conditions, plausibly due to environmental influences. Domain-level factors, especially thought disorder and internalizing factors, were more informative than a general psychopathology factor in genome-wide association and polygenic index analyses. Collectively, our findings enhance the understanding of comorbidity and shared etiology, highlight the intricate interplay between genes and environment, and offer guidance for psychiatric research using polygenic indices.
