## Supplemental Tables for "Characterizing the phenotypic and genetic structure of psychopathology in UK Biobank"

### Sheet: Table 1. ANX
Table 1. Defining Generalized Anxiety in the UK Biobank
Phenotype definition		Criteria	Field number	Source	Field name	Codes and/or coding	Age Field	References
Generalized Anxiety (Cases = Cases for ICD9 OR ICD10 OR GAD Score > OR SR Anxiety 1 OR SR Anxiety 2; Controls = Not Cases for Anxiety)	ICD9 Phenotype	Cases must match the following codes	41271	Hospital Inpatient Data	Diagnoses - ICD 9	3000 Anxiety states, 3001 Hysteria, 3002 Phobic state, 3009 Neurotic disorder, 300 Neurotic disorders	Maximum age between the Age at Center (0-3), the MHQ Age, the age at the ICD10 and ICD9 diagnosis.
	ICD 10	Cases must match the following phenotype for ICD9 Anxiety	41270	Hospital Inpatient Data	Diagnoses - ICD 10	F064 Organic anxiety disorder, F93.0 Separation anxiety disorder of childhood, F931 Phobic anxiety disorder of childhood, F932 Social anxiety disorder of childhood, F40 Phobic anxiety disorders, F400 Agoraphobia , F401 Social phobias , F402 Specific (isolated) phobias , F408 Other phobic anxiety disorders, F409 Phobic anxiety disorder, unspecified F41 Other anxiety disorders F410 Panic disorder […
	SR Anxiety 2	Cases must match code	20002	Self-report (verbal interview)	Non-cancer illness code, self-reported	1287 = anxiety/panic attacks
						1614 = stress
	SR Anxiety 1	Cases must answer 1 for datafield 20499 and either of the following disorder-related codes for datafield 20544.	20499	Self-report (online follow-up)	Ever suffered mental distress preventing usual activities	0 = No, 1= Yes, -818 = Prefer not to answer, -121= Do not know
			20544	Self-report (online follow-up)	Mental health problems ever diagnosed by a professional	1=Social anxiety or social phobia,
						17 = Agoraphobia
						6 = Panic Attacks, & 5 = any other phobia
	GAD Ever	Worried tense of anxious (20421) = Yes AND Duration (20420) >= 6 months or All my life AND Most days (20538) = Yes AND Excessive: More than most (20425) OR Stronger than most (20542) AND Worried tense of anxious (20421) = Yes AND Duration (20420) >= 6 months or All my life AND Most days (20538) = Yes AND Excessive: More than most (20425) OR Stronger than most (20542) AND Number of issues: More th…	20506	Self-report (online follow-up)	Recent feelings or nervousness or anxiety	-818=Prefer not to answer,		Davis et al., 2020.
						1=Not at all,
						2=Several days,
						3=More than half the days,
						4=Nearly every day
			20509	Self-report (online follow-up)	Recent inability to stop or control worrying	-818=Prefer not to answer,
						1=Not at all,
						2=Several days,
						3=More than half the days,
						4=Nearly every day
			20520	Self-report (online follow-up)	Recent worrying too much about different things	-818=Prefer not to answer,
						1=Not at all,
						2=Several days,
						3=More than half the days,
						4=Nearly every day
			20515	Self-report (online follow-up)	Recent trouble relaxing	-818=Prefer not to answer,
						1=Not at all,
						2=Several days,
						3=More than half the days,
						4=Nearly every day
			20516	Self-report (online follow-up)	Recent restlessness	-818=Prefer not to answer,
						1=Not at all,
						2=Several days,
						3=More than half the days,
						4=Nearly every day
			20505	Self-report (online follow-up)	Recent easy annoyance or irritability	-818=Prefer not to answer,
						1=Not at all,
						2=Several days,
						3=More than half the days,
						4=Nearly every day
			20512	Self-report (online follow-up)	Recent feelings of foreboding	-818=Prefer not to answer,
						1=Not at all,
						2=Several days,
						3=More than half the days,
						4=Nearly every day

### Sheet: Table 2. BIP
Table 2. Defining Bipolar Disorder in the UK Biobank
Phenotype definition		Criteria	Field number	Source	Field name	Codes and/or coding	Age Field	References
Bipolar Disorder	ICD10	Cases must match the following phenotype	41270	Hospital Inpatient Data	Diagnoses - ICD 10	F30 Manic Episode (F30.0 - F30.2, F30.8, F30.9), F31 = Bipolar Affective Disorder (F31.0 - F31.9)	Maximum age between the Age at Center (0-3), the MHQ Age, the age at the ICD10 and ICD9 diagnosis.
	ICD9	Cases must match the following phenotype	41271	Hospital Inpatient Data	Diagnoses - ICD 9	296= Affective Psychoses (2960, 2961, 2966)
	Probable Bipolar disorder type I	Cases must positively match one of fields (4642) OR (4653) AND at least three features/codes from field (6156) Manic/hyper symptoms AND one of fields (5663) Length of longest manic/irritable episode = 13 a week or more OR (5674) Severity of manic/irritable episodes = 12 caused problems at work.	4642	self-report (touchscreen)	Ever manic/hyper for 2 days	1=Yes,		Smith et al. (2013).
						0=No,
						-1=Do not know,
						3=Prefer not to answer
			4653	self-report (touchscreen)	Ever highly irritable/argumentative for 2 days	1=Yes,
						0=No,
						-1=Do not know
			6156	self-report (touchscreen)	Manic/hyper symptoms	11=I was more active than usual,
						12=I was more talkative than usual,
						13=I needed less sleep than usual,
						14=I was more creative or had more ideas than usual,
						15=All of the above,
						-7=None of the above,
			5663	self-report (touchscreen)	Length of longest manic/irritable episode	11=At least two days, but less than a week,
						12=Less than a week,
						13=A week or more,
						-1=Do not know,
						3=Prefer not to answer
			5674	self-report (touchscreen)	Severity of manic/irritable episodes	11=No, problems
						12=Needed treatment or caused problems with work, relationships, finances, the law or other aspects of life,
						-1=Do not know,
						-3=Prefer not to answer
	Probable Bipolar disorder type II	Cases must match the following criteria: report one of the two fields (4642) Ever manic/hyper 2 days OR (4653) Ever irritable/argumentative for 2 days, AND	4642	self-report (touchscreen)	Ever manic/hyper for 2 days	1=Yes,		Smith et al. (2013)
		Matching at least 3 codes from field 6156, AND				0=No,
		(5663) Length of longest manic/irritable episode = 13 a week or more (Smith et al., 2013).				-1=Do not know,
						3=Prefer not to answer
			4653	self-report (touchscreen)	Ever highly irritable/argumentative for 2 days	1=Yes,
						0=No,
						-1=Do not know
			6156	self-report (touchscreen)	Manic/hyper symptoms	11=I was more active than usual,
						12=I was more talkative than usual,
						13=I needed less sleep than usual,
						14=I was more creative or had more ideas than usual,
						15=All of the above,
						-7=None of the above
			5663	self-report (touchscreen)	Length of longest manic/irritable episode	11=At least two days, but less than a week,
						12=Less than a week,
						13=A week or more,
						-1=Do not know,
						3=Prefer not to answer
	Bipolar affective disorder type I	Cases must match the following criteria: Matching depression ever phenotype	20501	self-report (online follow-up)	Ever had period of mania / excitability	-818=Prefer not to answer		Davis et al., 2020.
		AND				-121=Do not know
		(20501) Period of mania / excitability = 1 Yes OR Period extreme irritability (20502) = 1 Yes				0=No
		AND matching at least				1=Yes
		four of the following codes/features:
		Mania/excitability (20501); (20548) Manifestations of mania/irritability codes 1 to 8
		AND	20502	self-report (online follow-up)	Ever had period extreme irritability	-818=Prefer not to answer,
		Period of mania or irritability (20492) = A week or more				-121=Do not know,
		AND				0=No,
		(20493) Severity of problems due to mania or irritability = 1.				1=Yes
			20548	self-report (online follow-up)	Manifestations of mania or irritability	1=I was more talkative than usual,
						2=I was more restless than usual,
						3=My thoughts were racing,
						5=I needed less sleep than usual,
						6=I was more creative or had more ideas than usual,
						7=I was easily distracted,
						8=I was more confident than usual,
						9=I was more active than usual,
						-818=Prefer not to answer
			20492	self-report (online follow-up)	Longest period of mania or irritability	-818=Prefer not to answer,
						-121=Do not know,
						1=Less than 24 hours,
						2=At least a day, but less than a week,
						3=A week or more
			20493	self-report (online follow-up)	Severity of problems due to mania or irritability	-818=Prefer not to answer,
						-121=Do not know,
						0=No problems,
						1=Needed treatment or caused problems with work, relationships, finances, the law or other aspects of life.
	Bipolar type II	Cases must match the following criteria: Depression ever phenotype	20492	self-report (online follow-up)	Longest period of mania or irritability	-818=Prefer not to answer,		Davis et al., 2020.
		AND				-121=Do not know,
		(20501) Mania/excitability = 1 Yes OR (20502) Extreme irritability = 1 Yes				1=Less than 24 hours,
		AND				2=At least a day, but less than a week,
		Four of the codes/features listed in Bipolar type I				3=A week or more
		AND (20492) Longest period of mania/irritability = 3 A week or more.	20501	self-report (online follow-up)	Ever had period of mania / excitability	-818=Prefer not to answer,
						-121=Do not know,
						0=No,
						1=Yes
			20502	self-report (online follow-up)	Ever had period extreme irritability	-818=Prefer not to answer,
						-121=Do not know,
						0=No,
						1=Yes
	Bipolar Self-Report	Cases report mania/bipolar disorder/manic depression	20002	self-report (verbal interview)	Code for non-cancer illness reported to trained nurse.	1291 = mania/bipolar disorder/manic depression
	Bipolar Self-Report	Cases report mania/bipolar disorder/manic depression	20544	self-report (online follow-up)	"Have you been diagnosed with one or more of the following mental health problems by a professional, even if you don't have it currently? (tick all that apply):"	10 = Mania, hypomania, bipolar or manic-depression

### Sheet: Table 3. DEP
Table 3. Defining Depression in the UK Biobank
Phenotype definition			Criteria	Field number	Source	Field name	Codes and/or coding	Age Field	References
Depression	Depression Self-Report		Cases report matches code	20002	self-report (verbal interview)	Code for non-cancer illness reported to trained nurse.	1286 = depression	Maximum age between the Age at Center (0-3), the MHQ Age, the age at the ICD10 and ICD9 diagnosis.
	Depression Self-Report		Cases report mania/bipolar disorder/manic depression	20544	self-report (online follow-up)	"Have you been diagnosed with one or more of the following mental health problems by a professional, even if you don't have it currently? (tick all that apply):"	11 = Depression
	Probable Depression	Single probable episode of major depression	Cases must match the following criteria:	4598	self-report (touchscreen)	Ever depressed for a whole week	1=Yes,		Smith et al. (2013).
			EITHER:				0=No,
			1st criteria: (4598) Ever depressed/down for a whole week, AND				-1=Do not know,
			(4609) At least two weeks duration, AND				-3=Prefer not to answer
			(4620) Only one episode, AND	46.09	self-report (touchscreen)	Longest period of depression	-1=Do not know,
			(2090) Ever seen a GP OR (2100) a psychiatrist for nerves, anxiety, depression				-3=Prefer not to answer
			OR:	4620	self-report (touchscreen)	Number of depression episodes	-1=Do not know,
			2nd criteria: (4631) Ever anhedonic (unenthusiasm/uninterest) for a whole week, PLUS				-3=Prefer not to answer
			(5375) At least two weeks, AND	2090	self-report (touchscreen)	Seen doctor (GP) for nerves, anxiety, tension or depression	1=Yes,
			(5386) Only one episode, AND				0=No,
			(2090) Ever seen a GP OR (2100) a psychiatrist for nerves, anxiety, depression.				-1=Do not know,
							-3=Prefer not to answer
				2100	self-report (touchscreen)	Seen a psychiatrist for nerves, anxiety, tension or depression	1=Yes
							0=No
							-1=Do not know
							-3=Prefer not to answer
				4631	self-report (touchscreen)	Ever unenthusiastic/disinterested for a whole week	1=Yes,
							0=No,
							-1=Do not know,
							3=Prefer not to answer
				5375	self-report (touchscreen)	Longest period of unenthusiasm/disinterest	-1=Do not know,
							3=Prefer not to answer
				5386	self-report (touchscreen)	Number of unenthusiastic/disinterested episodes	-1=Do not know,
							3=Prefer not to answer
		Probable recurrent major depression (moderate)	Cases must match the following criteria:	4598	self-report (touchscreen)	Ever depressed for a whole week	1=Yes,
			EITHER:				0=No,
			1st criteria: (4598) Ever depressed/down for a whole week, AND				-1=Do not know,
			(4609) At least two weeks duration, AND				-3=Prefer not to answer
			(4620) At least two episodes, AND
			(2090) Ever seen a GP (but not a psychiatrist) for nerves, anxiety, depression
			OR:	5375	self-report (touchscreen)	Longest period of unenthusiasm/disinterest	-1=Do not know,
			2nd criteria: (4631) Ever anhedonic (unenthusiasm/uninterest) for a whole week, AND				3=Prefer not to answer
			(5375) At least two weeks, AND	5386	self-report (touchscreen)	Number of unenthusiastic/disinterested episodes	-1=Do not know,
			(5386) At least two episodes, AND				3=Prefer not to answer
			(2090) Ever seen a GP (but not a psychiatrist) for nerves, anxiety, depression.	2090	self-report (touchscreen)	Seen doctor (GP) for nerves, anxiety, tension or depression	1=Yes,
							0=No,
							-1=Do not know,
							-3=Prefer not to answer
				4620	self-report (touchscreen)	Number of depression episodes	-1=Do not know,
							-3=Prefer not to answer
				4609	self-report (touchscreen)	Longest period of depression	-1=Do not know,
							-3=Prefer not to answer
		Probable recurrent major depression (severe).	Cases must match the following criteria:	4598	self-report (touchscreen)	Ever depressed for a whole week	1=Yes,
			EITHER:				0=No,
			1st criteria:				-1=Do not know,
			(4598) Ever depressed/down for a whole week, AND				-3=Prefer not to answer
			(4609) At least two weeks duration, AND
			(4620) At least two episodes, AND
			(2100) Ever seen a psychiatrist for nerves, anxiety, depression	4609	self-report (touchscreen)	Longest period of depression	-1=Do not know,
			OR:				3=Prefer not to answer
			2nd criteria: (4631) Ever anhedonic (unenthusiasm/uninterest) for a whole week, AND	4620	self-report (touchscreen)	Number of depression episodes	-1=Do not know,
			(5375) At least two weeks, plus				-3=Prefer not to answer
			(5386) At least two episodes, AND	4631	self-report (touchscreen)	Ever unenthusiastic/disinterested for a whole week	1=Yes,
			(2100) Ever seen a psychiatrist for nerves, anxiety, depression.				0=No,
							-1=Do not know,
							3=Prefer not to answer
				5375	self-report (touchscreen)	Longest period of unenthusiasm/disinterest	-1=Do not known
							3=Prefer not to answer
				5386	self-report (touchscreen)	Number of unenthusiastic/disinterested episodes	-1=Do not know,
							3=Prefer not to answer
				2100	self-report (touchscreen)	Seen a psychiatrist for nerves, anxiety, tension or depression	1=Yes,
							0=No,
							-1=Do not know,
							3=Prefer not to answer
	ICD10/9 Depression Phenotype		Cases must match the following phenotype for ICD10 Depression Diagnosis	41270	Hospital Inpatient Data	Diagnoses - ICD 10	F32 = Depressive Episode (F32.0-F32.3, F32.8, F32.9), F33 = Recurrent Depressive Disorder (F33.0, F33.4, F33.8, F33.9)
			Cases must match the following phenotype for ICD9 Depression Diagnosis	41271	Hospital Inpatient Data	Diagnoses - ICD 9	Depressive disorder not elsewhere classified (3119), Neurotic depression (3004)
	Depression Ever Score		Cases must match the following criteria:	20446	Self-report (online follow-up)	Ever had prolonged feelings of sadness or depression	818=Prefer not to answer,		Davis et al., 2020
			Prolonged feelings of sadness (20446) = Yes OR Prolonged loss of interest (20441) = Yes				0=No,
			AND Fraction of day affected (20436) = Most of day (3) or All day long (4)				1=Yes
			AND	20441	Self-report (online follow-up)	Ever had prolonged loss of interest in normal activities	818=Prefer not to answer,
			Frequency of depressed days (20439) = Almost every day(2) or Every day (4)				0=No,
			AND				1=Yes
			Impairment (20440) = Somewhat (2) or A lot (3)	20449	Self-report (online follow-up)	Feelings of tiredness during worst episode of depression	818=Prefer not to answer,
			AND				121=Do not know,
			Total number of symptoms endorsed >= 5 (Prolonged feelings of sadness (20446); Prolonged loss of interest (20441); Tired or low energy (20449); Gain or loss of weight (20536) = Gain (1), Loss (2) or Gain and loss (3); Sleep change (20532); Trouble concentrating (20435); Feeling worthless (20450); Thinking about death (20437).				0=No,
							1=Yes
				20536	Self-report (online follow-up)	Weight change during worst episode of depression	818=Prefer not to answer,
							121=Do not know,
							0=Stayed about the same or was on a diet,
							1=Gained weight,
							2=Lost weight,
							3=Both gained and lost some weight during the episode
				20436	Self-report (online follow-up)	Fraction of day affected during worst episode of depression	818=Prefer not to answer,
							121=Do not know,
							1=Less than half of the day,
							2=About half of the day,
							3=Most of the day,
							4=All day long
				20439	Self-report (online follow-up)	Frequency of depressed days during worst episode of depression	818=Prefer not to answer,
							121=Do not know,
							1=Less often,
							2=Almost every day,
							3=Every day
				20440	Self-report (online follow-up)	Impact on normal roles during worst period of depression	818=Prefer not to answer,
							0=Not at all,
							1=A little,
							2=Somewhat,
							3=A lot
				20532	Self-report (online follow-up)	Did your sleep change?	818=Prefer not to answer,
							121=Do not know,
							0=No,
							1=Yes
				20435	Self-report (online follow-up)	Difficulty concentrating during worst depression	-818=Prefer not to answer,
							-121=Do not know,
							0=No,
							1=Yes
				20450	Self-report (online follow-up)	Feelings of worthlessness during worst period of depression	-818=Prefer not to answer,
							-121=Do not know,
							0=No,
							1=Yes
				20437	Self-report (online follow-up)	Thoughts of death during worst depression	-818=Prefer not to answer,
							-121=Do not know,
							0=No,
							1=Yes

### Sheet: Table 4. AUD & SUD
Table 4. Defining Alcohol Use Disorder and Substance Use Disorder in the UK Biobank
Phenotype definition	Criteria	Field number	Source	Field name	Codes and/or coding	Age Field	References
Substance Use Disorder (excluding alcohol)	Cases match any of following code.	20002	Self-Report (Verbal Interview)	Non-cancer illness code	1409 = opioid dependency		Davis et al., 2020.
					1410 = other substance abuse/dependency
		20453	self-report (online follow-up)	Ever taken cannabis	4=Yes, more than 100 times
		20454	self-report (online follow-up)	Maximum frequency of taking cannabis	4=Every day
	Illicit/recreational drugs = Yes (1)	20456	self-report (online follow-up)	Ever addicted to illicit or recreational drugs	-818=Prefer not to answer,
					-121=Do not know,
					0=No,
					1=Yes
	Medication = Yes (1)	20503	self-report (online follow-up)	Ever addicted to prescription or over-the-counter medication	-818=Prefer not to answer,
					-121=Do not know,
					0=No,
					1=Yes
	Cases (Every day, > 100 times) : 20453 = 4& 20454 = 4.	20454	self-report (online follow-up)	Maximum frequency of taking cannabis	-818=Prefer not to answer,	Age MHQ	Davis et al., 2020.
					-121=Do not know,
					1=Less than once a month,
					2=Once a month or more, but not every week,
					3=Once a week or more, but not every day,
					4=Every day
		20453	self-report (online follow-up)	Ever taken cannabis	0 = No
					1=Yes, 1-2 times,		Davis et al., 2020; Hodgson et al., 2019
					2=Yes, 3-10 times,
					3=Yes, 11-100 times,
					4=Yes, more than 100 times
	Cases match coding.	41270	Hospital inpatient record	Diagnoses - ICD10	Mental and behavioural disorders due to use of opioids: F11.1 Harmful use, F11.2 Dependence syndrome, F11.3 Withdrawal state, F11.4 Withdrawal state with delirium; Mental and behavioural disorders due to use of cannabinoids: F12.1 Harmful use, F12.2 Dependence syndrome, F12.3 Withdrawal state, F12.4 Withdrawal state with delirium; Mental and behavioural disorders due to use of sedatives or hypnot…
	Cases match coding.	41271	Hospital inpatient record	Diagnoses - ICD9	3040 Drug dependence, morphine type 3046 Drug dependence, other specified type 3049 Drug dependence, unspecifie
Alcohol Use Disorder	Cases match coding.	41270	Hospital inpatient record	Diagnoses - ICD10	F10.1 Harmful use F10.2 Dependence syndrome F10.3 Withdrawal state F10.4 Withdrawal state with delirium
	Cases match coding.	41271	Hospital inpatient record	Diagnoses - ICD9	3039 Alcohol dependence syndrome
	Cases must match the following criteria: Alcohol 20406 = Yes (1) OR	20406	Self-report (online follow-up)	Ever addicted to alcohol	-818=Prefer not to answer,	Maximum age between the Age at Center (0-3), and the MHQ Age
					-121=Do not know,
					0=No,
					1=Yes
	AUDIT Score >= 15 OR	see above	Self-report (online follow-up)	see above	see above
	Cases match any of following code.	20002	Self-Report (Verbal Interview)	Non-cancer illness code	1408 = alcohol dependency
Alcohol Score: Alcohol Use Disorders Identification Test (AUDIT). *	Frequency (scored 0-4) (20414), typical drinks (score 0-4) 20403, six or more drinks (scored 0-4) (20416),	20414	Self-report (online follow-up)	Frequency of drinking alcohol	- 818=Prefer not to answer,	Age MHQ	Davis et al. 2020.
	(20413) Frequency of inability to cease drinking, (20407) Failed to do what expected due to drinking, (20412) needed to drink first thing.				0=Never,
	PART 3 Harm: Guilt due to drinking (scored 0-4) 20409, unable to remember due to drink (scored 0-4) 20408, injury due to drinking ever (scored 0,2,4) 20411, advice to cut down ever (scored 0,2,4) 20405. (Note coding on UKB is from 1-5, so requires adjustment -1 to each item).				1=Monthly or less,
					2=2 to 4 times a month,
					3=2 to 3 times a week,
					4=4 or more times a week
		20403	Self-report (online follow-up)	Amount of alcohol drunk on a typical drinking day	-818=Prefer not to answer,
					1=1 or 2,
					2=3 or 4,
					3=5 or 6,
					4=7, 8 or 9,
					5=10 or more
		20416	Self-report (online follow-up)	Frequency of consuming six or more units of alcohol	-818=Prefer not to answer,
					1=Never,
					2=Less than monthly,
					3=Monthly,
					4=Weekly,
					5=Daily or almost daily
		20413	Self-report (online follow-up)	Frequency of inability to cease drinking in last year	-818=Prefer not to answer,
					1=Never,
					2=Less than monthly,
					3=Monthly,
					4=Weekly,
					5=Daily or almost daily
		20407	Self-report (online follow-up)	Frequency of failure to fulfil normal expectations due to drinking alcohol in last year	-818=Prefer not to answer,
					1=Never,
					2=Less than monthly,
					3=Monthly,
					4=Weekly,
					5=Daily or almost daily
		20412	Self-report (online follow-up)	Frequency of needing morning drink of alcohol after heavy drinking session in last year	-818=Prefer not to answer,
					1=Never,
					2=Less than monthly,
					3=Monthly,
					4=Weekly,
					5=Daily or almost daily
		20409	Self-report (online follow-up)	Frequency of feeling guilt or remorse after drinking alcohol in last year	-818=Prefer not to answer,
					1=Never,
					2=Less than monthly,
					3=Monthly,
					4=Weekly,
					5=Daily or almost daily
		20408	Self-report (online follow-up)	Frequency of memory loss due to drinking alcohol in last year	-818=Prefer not to answer,
					1=Never,
	Sum individual scores and is not NA 20414				2=Less than monthly,
					3=Monthly,
					4=Weekly,
					5=Daily or almost daily
		20411	Self-report (online follow-up)	Ever been injured or injured someone else through drinking alcohol	0=No,
					-818=Prefer not to answer,
					1=Yes, but not in the last year,
					2=Yes, during the last year
		20405	Self-report (online follow-up)	Ever had known person concerned about, or recommend reduction of, alcohol consumption	-818=Prefer not to answer,
					0=No,
					1=Yes, but not in the last year,
					2=Yes, during the last year
* not included as a single phenotype but used for the alcohol hazardous use and dependence phenotype

### Sheet: Table 5. OCD
Table 5. Defining Obsessive Compulsive Disorder in the UK Biobank
Phenotype definition	Criteria	Field number	Source	Field name	Codes and/or coding	Age Field
Obsessive Compulsive Disorder	Cases must match any of the following disorder-related codes.	41270	Hospital inpatient record	Diagnoses – ICD10	F42 =Obsessive-compulsive disorder(F42.0 - F42.2, F42.8, F42.9),	Maximum age between the Age at Center (0-3), the MHQ Age, the age at the ICD10 and ICD9 diagnosis.
	Case matching code.	20002	Self-report (verbal interview)	Non-cancer illenesses	obsessive compulsive disorder (ocd) = 1615
	Case matching code.	20544	Self-report (online follow-up).	Non-cancer illenesses	obsessive compulsive disorder (ocd) = 7
	Cases match coding.	41271	Hospital inpatient record	Diagnoses - ICD9	3003

### Sheet: Table 6. PTSD
Table 6. Defining Post Traumatic Stress Disorder in the UK Biobank
Phenotype definition	Criteria	Field number	Source	Field name	Codes and/or coding	Age Field
Post Traumatic Stress Disorder	PCL-6 sum of scores 14 or greater is positive screen (items are coded 0-4, subtract 5 to adjust)	20497	Self-report (online follow-up)	Repeated disturbing thoughts	-818=Prefer not to answer,	Maximum age between the Age at Center (0-3), the MHQ Age, and the age at the ICD10 diagnosis.
					0=Not at all,
					1 = Alittle Bit
		20498	Self-report (online follow-up)	Felt very upset when reminded	2 = Moderatly
		20495	Self-report (online follow-up)	Avoided activities or situations	3 = Quite a bit
		20496	Self-report (online follow-up)	Felt distant	4 = Extremely
		20494	Self-report (online follow-up)	Felt irritable or had angry outbursts
		20508	Self-report (online follow-up)	Trouble concentrating	-818=Prefer not to answer,
					1=Not at all,
					2=Several days,
					3=More than half the days,
					4=Nearly every day
	Case matching code.	20002	Self-report (verbal interview)	Non-cancer illenesses	1469 = post-traumatic stress disorder
	Cases must match the following phenotype for ICD10	41270	Hospital Inpatient Data	Diagnoses - ICD 10	F431 = PTSD

### Sheet: Table 7. SCZ
Table 7. Defining Schizophrenia in the UK Biobank
Phenotype definition		Criteria	Field number	Source	Field name	Codes and/or coding	Age Field	References
Schizophrenia, delusion and psychotic experiences	Schizophrenia	Cases match coding.	20002	Self-Report (Verbal Interview)	Non-cancer illness code reported to trained nurse	1289 = schizophrenia	Maximum age between the Age at Center (0-3), the MHQ Age, the age at the ICD10 and ICD9 diagnosis.
	Schizophrenia, Psychosis	Cases match coding.	20544	Self-Report (online)	Mental health problems ever diagnosed by a professional	2= Schizophrenia
	Schizophrenia, schizotypal, and delusional disorders	Cases match coding.	41270	Hospital inpatient record	Diagnoses - ICD10	F20 = Schizophrenia (F20.0-F20.6, F20.8, F20.9), F21 Schizotypal Disorder, F22 = Persistent delusional disorder ( F22.0, F22.8. F22.9), F23= Acute and transient psychotic disorders (F23.0-F23.3, F23.8, F23.9), F24, F25 = Schizoaffective Disorders (F25.0 - F25.2, F25.8, F25.9), F28, F29
	Psychosis	Cases match coding.	41271	Hospital inpatient record	Diagnoses - ICD9	295 = Schizophrenic Psychoses (2950-2959)

### Sheet: Table 8. SUI
Table 8. Defining Suicidality in the UK Biobank
Phenotype definition		Criteria	Field number	Source	Field name	Codes and/or coding	Age Field	References
Self-Harm/Suicide	Self-harm 1: self-reported self-harm	Cases must positively match either of the following self-harm-related codes or report positive answer or match either 1 to 6 codes of field (20554).	20480	self-report (online follow-up)	Ever self-harmed	-818=Prefer not to answer,	Maximum age between the Age at Center (0-3), the MHQ Age, the age at the ICD10 and ICD9 diagnosis.	Davis et al., 2020; Hafferty et al., 2019.
						0=No,
						1=Yes
			20479	self-report (online follow-up)	Ever thought that life not worth living	818=Prefer not to answer,
						0=No,
						1=Yes, once,
						2=Yes, more than once
		Case matching code.	20002	Self-report (verbal interview)	Non-cancer illenesses	1290 = deliberate self-harm/suicide attempt
	Self-harm 2: ICD9/10 diagnosis.	Cases must match either of the following disorder-related codes.	41271	Hospital inpatient record	Diagnoses – ICD9	fields E950–E959= Suicide and self-inflicted injury		Hafferty et al., 2019
			41270	Hospital inpatient record	Diagnoses - ICD10	X60 to X84=Intentional self-harm,
						Z915= Personal history of self-harm, Y1-Y3
	Self-harm: Suicide attempt	Cases must match Ever attempted suicide = Yes.	20483*	self-report (online follow-up)	Ever attempted suicide	-818=Prefer not to answer,		Davis et al., 2020.
						0=No,
						1=Yes
		Case matching code.	20002	Self-report (verbal interview)	Non-cancer illenesses	1290 = deliberate self-harm/suicide attempt
*Follow-up questions if a person said that they engaged in self-harm. Including or removing these datafields has no impact on the definition of the cases and controls.

### Sheet: Table 9. EAT
Table 9. Defining Eating Disorder in the UK Biobank
Phenotype definition	Criteria	Field number	Source	Field name	Codes and/or coding	Age Field	References
Eating Disorders	Cases must match any following disorder-related phenotypes.	20544	self-report (online follow-up)	Mental health problems ever diagnosed by a professional	13 = Binge Eating	Maximum age between the Age at Center (0-3), the MHQ Age, the age at the ICD10 and ICD9 diagnosis.
					12 = Bulimia nervosa,		Davis et al., 2020
					16 = Anorexia nervosa,
					-818 = Prefer not to answer (group A),
					-819 = Prefer not to answer (group B)
		20002	self-report (verbal interview)	Non-cancer illness code, self-reported	1470 = anorexia/bulimia/other eating disorder “Yes”
		41270	Hospital inpatient record	Diagnoses - ICD10	F500 = Anorexia nervosa
					F501 = Atypical anorexia nervosa
					F502 = Bulimia nervosa
					F503 = Atypical bulimia nervosa
					F508 = Other eating disorders
					F509 = Eating disorder, unspecified
		41271	Hospital inpatient record	Diagnoses – ICD9	3071 = Anorexia nervosa
					3075 = Other and unspecified disorders of eating
					30750 = Other and unspecified disorders of eating (infantile feeding disturbances)
					30751 = Other and unspecified disorders of eating (loss of appetite)
					30752 = Other and unspecified disorders of eating (overeating)
					30753 = Other and unspecified disorders of eating (pica)
					30754 = Other and unspecified disorders of eating (psychogenic vomiting)
					30755 = Other and unspecified disorders of eating (psychogenic polydipsia)
					30759 = Other and unspecified disorders oPhenotypes_Eating$Eating_ICD10_Logic <- Reduce(`|`, lapply(Phenotypes_Eating[,c(161:373)], grepl, pattern = "F eating
