## Supplemental Tables for "Characterizing the phenotypic and genetic structure of psychopathology in UK Biobank"

### Sheet: Table 1
Table 1. Descriptive Statistics of UK Biobank Individuals with Psychiatric Data
Psychiatric Conditions	Sex	Case/Control	N	%	Mean Age	SD Age
Depression	Across	Control	399943	0.7975	59.67	59.67
		Case	101530	0.2025	60.87	60.87
	Males	Control	193099	0.845	59.83	59.83
		Case	35430	0.155	61.17	61.17
	Females	Control	206844	0.7578	59.52	59.52
		Case	66100	0.2422	60.71	60.71
Alcohol Use Disorder	Across	Control	486971	0.9715	62.54	62.54
		Case	14288	0.0285	61.84	61.84
	Males	Control	219341	0.9603	62.8	62.8
		Case	9075	0.0397	62.46	62.46
	Females	Control	267630	0.9809	62.32	62.32
		Case	5213	0.0191	61	61
Substance Use Disorder	Across	Control	497738	0.993	57.89	57.89
		Case	3521	0.007	57.94	57.94
	Males	Control	226479	0.9915	58.18	58.18
		Case	1937	0.0085	57.39	57.39
	Females	Control	271259	0.9942	57.65	57.65
		Case	1584	0.0058	58.61	58.61
Suicidality	Across	Control	447620	0.8929	59.54	59.54
		Case	53694	0.1071	62.04	62.04
	Males	Control	208340	0.912	59.74	59.74
		Case	20106	0.088	62.15	62.15
	Females	Control	239280	0.8769	59.36	59.36
		Case	33588	0.1231	61.98	61.98
Generalized Anxiety	Across	Control	448892	0.8954	59.15	59.15
		Case	52452	0.1046	60.51	60.51
	Males	Control	210553	0.9216	59.45	59.45
		Case	17909	0.0784	60.84	60.84
	Females	Control	238339	0.8734	58.88	58.88
		Case	34543	0.1266	60.33	60.33
Bipolar Disorder	Across	Control	496061	0.9895	59.81	59.81
		Case	5257	0.0105	58.68	58.68
	Males	Control	226069	0.9896	59.95	59.95
		Case	2378	0.0104	58.97	58.97
	Females	Control	269992	0.9894	59.69	59.69
		Case	2879	0.0106	58.44	58.44
Obsessive-Compulsive Disorder	Across	Control	499985	0.9973	59.8	59.8
		Case	1329	0.0027	60.75	60.75
	Males	Control	227883	0.9975	59.95	59.95
		Case	563	0.0025	61.15	61.15
	Females	Control	272102	0.9972	59.68	59.68
		Case	766	0.0028	60.44	60.44
Schizophrenia	Across	Control	499563	0.9965	59.82	59.82
		Case	1757	0.0035	58.59	58.59
	Males	Control	227471	0.9957	59.97	59.97
		Case	979	0.0043	57.97	57.97
	Females	Control	272092	0.9971	59.69	59.69
		Case	778	0.0029	59.37	59.37
Post-traumatic Stress Disorder	Across	Control	490888	0.9792	59.77	59.77
		Case	10426	0.0208	61.41	61.41
	Males	Control	224912	0.9845	59.93	59.93
		Case	3534	0.0155	61.52	61.52
	Females	Control	265976	0.9747	59.64	59.64
		Case	6892	0.0253	61.35	61.35
Eating Disorder	Across	Control	499067	0.9956	59.81	59.81
		Case	2203	0.0044	59.76	59.76
	Males	Control	228238	0.9992	59.95	59.95
		Case	185	0.0008	61.04	61.04
	Females	Control	270829	0.9926	59.69	59.69
		Case	2018	0.0074	59.65	59.65
