## Supplemental Tables for "Characterizing the phenotypic and genetic structure of psychopathology in UK Biobank"

### Sheet: Table 1
Table 1. Genetic Correlations between Public Genome-Wide Association Studies (GWAS) and UK Biobank GWAS from the present study
Public Phenotype	UKB Phenotype	rg	se	Public GWAS Paper
alcohol use disorder	alcohol use disorder	0.77	0.12	https://pubmed.ncbi.nlm.nih.gov/29058377/
anorexia	eating disorder	1.03	0.25	https://doi.org/10.1176/appi.ajp.2017.16121402
generalized anxiety	generalized anxiety	1.49	0.17	https://jamanetwork.com/journals/jamapsychiatry/fullarticle/2733149
bipolar disorder	bipolar disorder	0.99	0.08	https://www.ncbi.nlm.nih.gov/pmc/articles/PMC6956732/
depression	depression	0.8	0.05	https://www.nature.com/articles/s41588-018-0090-3
suicide attempt	suicidality	0.35	0.09	https://pubmed.ncbi.nlm.nih.gov/30116032/
obsessive-compulsive disorder	obsessive-compulsive disorder	0.43	0.21	https://pubmed.ncbi.nlm.nih.gov/28761083/
panic disorder	generalized anxiety	0.55	0.08	https://www.nature.com/articles/s41380-019-0590-2
posttraumatic stress disorder	posttraumatic stress disorder	0.3	0.18	https://pubmed.ncbi.nlm.nih.gov/28439101/
schizophrenia	schizophrenia	1.12	0.09	https://pubmed.ncbi.nlm.nih.gov/28439101/
N.B. rg and se from LD Score Regression of genomic Structural Equation Modelling (Grotzinger et al., 2022).
