## Supplemental Tables for "Characterizing the phenotypic and genetic structure of psychopathology in UK Biobank"

### Sheet: Table 1. INTg
Table 1. Genomic Loci associated with the Internalizing Factor from the Genetically Informed Model
GenomicLocus	uniqID	rsID	chr	pos	p	start	end	nSNPs	nGWASSNPs	nIndSigSNPs	IndSigSNPs	nLeadSNPs	LeadSNPs
1	1:72940273:A:G	rs10789340	1	72940273	4.89472e-10	72544704	72956535	133	114	2	rs10789340;rs1620977	1	rs10789340
2	2:198942568:C:T	rs1371665	2	198942568	7.90685e-09	198255495	198952637	315	239	1	rs1371665	1	rs1371665
3	5:103904226:A:G	rs12658032	5	103904226	1.25988e-09	103723455	104082179	206	135	2	rs12658032;rs325501	1	rs12658032
4	6:27410220:A:G	rs10807023	6	27410220	1.54887e-15	25684606	29607101	2068	949	20	rs9348721;rs9379880;rs13198716;rs34388707;rs35454259;rs2893910;rs7749823;rs9348711;rs140527120;rs147121091;rs9379976;rs10807023;rs73395360;rs6940116;rs200949;rs200991;rs150614878;rs1778508;rs141425519;rs148696809	7	rs9348721;rs140527120;rs9379976;rs10807023;rs200991;rs141425519;rs148696809
5	7:12250378:A:G	rs3807866	7	12250378	1.09843e-10	12233848	12286050	135	15	1	rs3807866	1	rs3807866
6	7:117522058:A:T	rs10267771	7	117522058	6.57053e-09	117478028	117594838	77	54	3	rs10267771;rs1548461;rs6466626	1	rs10267771
7	9:11142835:C:G	rs12376469	9	11142835	2.59491e-10	11113891	11771159	451	272	5	rs12376469;rs72694269;rs11515172;rs1982277;rs62553724	1	rs12376469
8	9:81353910:C:G	rs11137814	9	81353910	7.23841e-09	81331339	81354365	18	13	1	rs11137814	1	rs11137814
9	9:122664468:G:T	rs10818400	9	122664468	1.55977e-08	122655283	122676328	49	37	1	rs10818400	1	rs10818400
10	10:106467853:A:G	rs3896224	10	106467853	2.42313e-09	106453832	106467853	4	4	1	rs3896224	1	rs3896224
11	11:31334323:A:G	rs2447671	11	31334323	5.27936e-10	31132257	31800874	134	25	2	rs2447671;rs762972	1	rs2447671
12	11:113358211:A:T	rs4482060	11	113358211	2.64347e-08	113317745	113413565	32	2	1	rs4482060	1	rs4482060
13	13:53625781:A:G	rs12552	13	53625781	5.99634e-11	53617781	54049489	210	97	3	rs12552;rs2759694;rs9596807	1	rs12552
14	14:42076434:C:T	rs61990289	14	42076434	4.76467e-08	41969803	42183025	135	51	1	rs61990289	1	rs61990289
15	14:104001517:A:G	rs2756119	14	104001517	1.48542e-09	103822687	104018455	149	82	3	rs2756119;rs10129426;rs2403172	1	rs2756119
16	16:13729451:C:T	rs71390348	16	13729451	3.05977e-09	13646191	13804648	129	103	2	rs71390348;rs11864886	1	rs71390348
17	17:38219005:A:G	rs7502539	17	38219005	4.72302e-08	38126911	38219005	60	21	1	rs7502539	1	rs7502539
18	18:50672763:C:T	rs4939722	18	50672763	9.82612e-09	50555931	50758040	170	22	1	rs4939722	1	rs4939722
N.B. Genomic risk loci table from the Functional Mapping and Annotation of Genome-wide Associations ouput.

### Sheet: Table 2. INTp
Table 2. Genomic Loci associated with the Internalizing Factor from the Phenotically Informed Model
GenomicLocus	uniqID	rsID	chr	pos	p	start	end	nSNPs	nGWASSNPs	nIndSigSNPs	IndSigSNPs	nLeadSNPs	LeadSNPs
1	1:8489302:C:T	rs301799	1	8489302	6.26739e-09	8431607	8799882	148	14	1	rs301799	1	rs301799
2	1:72729142:A:G	rs1620977	1	72729142	2.2385e-11	72544704	72956535	133	114	2	rs1620977;rs10789340	1	rs1620977
3	2:198631714:A:G	rs700651	2	198631714	1.82411e-08	198148191	198952637	406	292	1	rs700651	1	rs700651
4	5:103904226:A:G	rs12658032	5	103904226	1.65769e-08	103723455	104082179	206	135	2	rs12658032;rs325501	1	rs12658032
5	5:164471917:A:G	rs4532381	5	164471917	4.78768e-09	164465319	164678946	179	121	2	rs4532381;rs7445633	1	rs4532381
6	6:27380993:A:G	rs10946918	6	27380993	1.66616e-15	25684606	29607101	2156	1034	19	rs9348721;rs9379880;rs34388707;rs35454259;rs2893910;rs7749823;rs3799378;rs13195401;rs140527120;rs9379976;rs10946918;rs73395360;rs6940116;rs200949;rs200991;rs4713145;rs1679732;rs141425519;rs148696809	7	rs9348721;rs140527120;rs9379976;rs10946918;rs200991;rs141425519;rs148696809
7	7:12250378:A:G	rs3807866	7	12250378	1.55017e-11	12233848	12286050	135	15	1	rs3807866	1	rs3807866
8	9:11142835:C:G	rs12376469	9	11142835	4.42365e-10	11113891	11771159	444	265	4	rs12376469;rs72694269;rs11515172;rs1982277	1	rs12376469
9	9:81353910:C:G	rs11137814	9	81353910	3.57721e-08	81331339	81354365	18	13	1	rs11137814	1	rs11137814
10	9:122674412:C:T	rs1333904	9	122674412	2.082e-08	122655283	122676328	49	37	1	rs1333904	1	rs1333904
11	9:126476143:C:T	rs73667907	9	126476143	2.93486e-09	126452967	126509599	61	39	1	rs73667907	1	rs73667907
12	10:106467853:A:G	rs3896224	10	106467853	1.78721e-08	106453832	106467853	4	4	1	rs3896224	1	rs3896224
13	11:31334323:A:G	rs2447671	11	31334323	5.31481e-11	31132257	31800874	134	25	2	rs2447671;rs762972	1	rs2447671
14	13:53625781:A:G	rs12552	13	53625781	1.679e-10	53617781	54049489	210	97	3	rs12552;rs2759700;rs9596807	1	rs12552
15	13:111205376:C:T	rs331595	13	111205376	9.62943e-09	111180445	111221270	39	25	1	rs331595	1	rs331595
16	14:103999508:A:G	rs911552	14	103999508	3.06835e-09	103822687	104014935	146	79	2	rs911552;rs2403172	1	rs911552
17	16:7667538:C:T	rs3785232	16	7667538	3.75872e-08	7662500	7669000	27	8	1	rs3785232	1	rs3785232
18	16:13736851:A:G	rs35583667	16	13736851	2.3877e-09	13646191	13804648	128	101	2	rs35583667;rs11864886	1	rs35583667
19	18:50672763:C:T	rs4939722	18	50672763	1.33076e-09	50555931	50758040	170	22	1	rs4939722	1	rs4939722
N.B. Genomic risk loci table from the Functional Mapping and Annotation of Genome-wide Associations ouput.

### Sheet: Table 3. TDg
Table 3. Genomic Loci associated with the Thought Disorder Factor from the Genetically Informed Model
GenomicLocus	uniqID	rsID	chr	pos	p	start	end	nSNPs	nGWASSNPs	nIndSigSNPs	IndSigSNPs	nLeadSNPs	LeadSNPs
1	1:2387101:C:T	rs4648845	1	2387101	3.19e-08	2370683	2402499	37	17	1	rs4648845	1	rs4648845
2	1:44083015:A:G	rs653953	1	44083015	2.61e-09	44029353	44155383	87	3	1	rs653953	1	rs653953
3	1:61079792:A:C	rs1841565	1	61079792	9.02e-10	60960760	61125378	142	85	1	rs1841565	1	rs1841565
4	1:73836340:C:G	rs1923222	1	73836340	5.76e-10	73275828	74077588	1201	524	4	rs1923222;rs35998080;rs12727364;rs2224494	1	rs1923222
5	1:98497176:A:C	rs1198572	1	98497176	8.42e-11	98325796	98559093	226	204	2	rs1198572;rs61787785	1	rs1198572
6	1:115619634:C:T	rs55675132	1	115619634	1.71e-08	115493277	115647658	40	31	1	rs55675132	1	rs55675132
7	1:150002436:C:T	rs12063329	1	150002436	4.27e-12	149998923	150971195	563	325	6	rs12063329;rs72692873;rs78681982;rs143773357;rs12141218;rs66464034	1	rs12063329
8	1:190942870:A:T	rs986020	1	190942870	2.59e-08	190886930	191091588	118	20	1	rs986020	1	rs986020
9	1:207993637:A:G	rs34385765	1	207993637	5.48e-09	207912179	208024062	76	63	1	rs34385765	1	rs34385765
10	1:239210058:A:C	rs72769124	1	239210058	1.27e-08	239198959	239210058	2	2	1	rs72769124	1	rs72769124
11	1:243555219:A:G	rs10803138	1	243555219	1.11e-08	243503764	243612050	14	7	1	rs10803138	1	rs10803138
12	2:58088438:C:T	rs77071813	2	58088438	3.1e-13	57943567	58484172	93	72	4	rs11682175;rs7596038;rs77071813;rs77534782	2	rs11682175;rs77071813
13	2:73161551:A:G	rs2077586	2	73161551	2.33e-08	73161551	73168593	8	5	1	rs2077586	1	rs2077586
14	2:73752368:A:G	rs10469966	2	73752368	2.81e-09	73608614	73900900	251	35	1	rs10469966	1	rs10469966
15	2:97413488:C:G	rs2314398	2	97413488	3.76e-09	97353725	97463529	36	6	1	rs2314398	1	rs2314398
16	2:115166371:C:T	rs10171563	2	115166371	3.09e-08	115115891	115179913	48	39	1	rs10171563	1	rs10171563
17	2:145139727:C:T	rs35339313	2	145139727	1.3e-08	145139727	145186749	3	1	1	rs35339313	1	rs35339313
18	2:146439945:A:G	rs6430095	2	146439945	7.41e-09	146416874	146441828	31	24	1	rs6430095	1	rs6430095
19	2:174998583:A:G	rs1595796	2	174998583	3.1e-08	174931915	175161976	12	6	1	rs1595796	1	rs1595796
20	2:185499482:C:T	rs62176172	2	185499482	1.56e-08	185406883	185530491	44	9	1	rs62176172	1	rs62176172
21	2:194378903:C:T	rs35610290	2	194378903	4.47e-10	194336245	194676200	249	191	1	rs35610290	1	rs35610290
22	2:198304577:A:G	rs6434928	2	198304577	5.02e-12	198146381	198952637	436	302	2	rs6434928;rs34388051	1	rs6434928
23	2:200044295:C:T	rs12693884	2	200044295	6.29e-10	199908378	200131695	168	53	1	rs12693884	1	rs12693884
24	2:200736507:C:G	rs11693528	2	200736507	1.27e-13	200715388	201332473	262	181	5	rs11693528;rs1653290;rs13035874;rs11687313;rs13004353	2	rs11693528;rs13004353
25	2:233743109:A:G	rs778371	2	233743109	3.26e-11	233557990	233806771	254	175	5	rs778371;rs2592127;rs4973574;rs6704768;rs9288675	1	rs778371
26	3:2519703:G:T	rs17014863	3	2519703	5.47e-13	2427838	2576606	194	97	6	rs17014863;rs13061721;rs17194490;rs5004844;rs34581681;rs34556922	1	rs17014863
27	3:36856030:C:T	rs9834970	3	36856030	8.21e-16	36834099	36964583	78	46	4	rs9834970;rs3732384;rs9867455;rs6769400	1	rs9834970
28	3:52833805:A:C	rs3617	3	52833805	1.29e-14	52217088	53101580	704	491	8	rs3617;rs4687554;rs6445541;rs2255107;rs187084;rs610060;rs6765687;rs7620039	1	rs3617
29	3:63926661:A:G	rs7615475	3	63926661	1.18e-08	63823014	64003983	41	6	1	rs7615475	1	rs7615475
30	3:107802464:C:T	rs35159203	3	107802464	2.73e-08	107754562	107820619	22	5	1	rs35159203	1	rs35159203
31	3:180599318:C:T	rs13096210	3	180599318	1.26e-10	180532727	181205593	335	245	3	rs13096210;rs6794213;rs11711948	1	rs13096210
32	4:103188709:C:T	rs13107325	4	103188709	2.35e-11	103001649	103198082	5	5	1	rs13107325	1	rs13107325
33	4:176855221:C:T	rs62334820	4	176855221	1.71e-08	176717618	176904037	59	21	2	rs12498839;rs62334820	2	rs12498839;rs62334820
34	5:60765587:C:T	rs6895046	5	60765587	1.21e-11	60484179	60843706	96	40	2	rs6895046;rs6868457	1	rs6895046
35	5:137748877:A:G	rs35131895	5	137748877	3.34e-11	137598340	137788987	44	37	2	rs35131895;rs2286057	1	rs35131895
36	5:152177121:A:G	rs111294930	5	152177121	6.17e-13	151905013	152610561	569	270	4	rs79212538;rs111294930;rs13160798;rs2910032	3	rs79212538;rs111294930;rs2910032
37	5:155775075:C:T	rs12652777	5	155775075	8.01e-10	155731511	155856538	79	52	1	rs12652777	1	rs12652777
38	6:27653120:C:T	rs13217620	6	27653120	1.63e-25	25174070	29607101	2513	1125	40	rs215011;rs9295657;rs6918354;rs35789010;rs13212936;rs3949215;rs9467616;rs35367169;rs34661691;rs1880275;rs10946817;rs13218591;rs10456045;rs3734544;rs9379899;rs7764984;rs6456771;rs13195402;rs9688544;rs911186;rs3800307;rs9379971;rs7746199;rs2393923;rs113039233;rs6922815;rs13217620;rs9393846;rs6940116;rs200991;rs200979;rs61471148;rs735765;rs11967137;rs35599905;rs13190937;rs61289879;rs79124765;rs91640…	7	rs215011;rs10946817;rs13195402;rs6922815;rs13217620;rs916403;rs148696809
39	6:33453594:C:T	rs143799164	6	33453594	1.75e-11	33250476	33537546	138	35	4	rs143799164;rs210152;rs169738;rs3130100	1	rs143799164
40	6:50813055:C:G	rs61236902	6	50813055	1.79e-08	50783501	50936376	82	64	1	rs61236902	1	rs61236902
41	6:73154800:A:G	rs1416544	6	73154800	2.08e-08	73132745	73171881	21	10	1	rs1416544	1	rs1416544
42	6:84328660:A:G	rs3798869	6	84328660	2.49e-13	84223563	84414411	177	108	3	rs3798869;rs217294;rs7741310	1	rs3798869
43	6:98591622:A:G	rs2388334	6	98591622	6.12e-10	98547979	98591622	33	6	1	rs2388334	1	rs2388334
44	7:2020995:A:G	rs12668848	7	2020995	2.54e-16	1852193	2323488	408	129	5	rs12668848;rs10240891;rs150084146;rs4719462;rs140364877	1	rs12668848
45	7:24797764:C:T	rs2237326	7	24797764	8.85e-12	24619811	24844736	81	62	3	rs2237326;rs78849264;rs76881352	1	rs2237326
46	7:86427626:A:G	rs12704290	7	86427626	4.57e-13	86222651	87133863	254	191	5	rs12704290;rs10268818;rs137881681;rs35182064;rs73194634	2	rs12704290;rs73194634
47	7:104927586:C:T	rs7789569	7	104927586	6.91e-09	104597669	105063372	255	106	1	rs7789569	1	rs7789569
48	7:110190939:C:G	rs2136009	7	110190939	2.38e-08	110164447	110237982	27	8	1	rs2136009	1	rs2136009
49	7:137074844:C:T	rs3735025	7	137074844	4.77e-12	137039670	137085250	59	50	1	rs3735025	1	rs3735025
50	8:26269191:C:T	rs1042992	8	26269191	1.68e-09	26190836	26279173	22	18	1	rs1042992	1	rs1042992
51	8:34152492:A:G	rs2953928	8	34152492	9.52e-10	33604120	34734293	54	36	2	rs2953928;rs78267637	1	rs2953928
52	8:38213739:A:T	rs1488936	8	38213739	9.87e-11	38014429	38310910	249	170	3	rs1488936;rs2932005;rs191124455	1	rs1488936
53	8:111472014:A:G	rs36043959	8	111472014	6.74e-10	111460027	111709802	104	66	2	rs36043959;rs34285191	1	rs36043959
54	8:143326237:A:G	rs8180995	8	143326237	1.26e-13	143297312	143413334	213	100	8	rs8180995;rs55637681;rs12547214;rs72687343;rs34667744;rs10102944;rs4976972;rs112603690	2	rs8180995;rs112603690
55	9:26715702:A:G	rs10967487	9	26715702	4.27e-08	26714022	26788017	18	17	2	rs10967487;rs62542108	1	rs10967487
56	9:101068580:A:G	rs2304389	9	101068580	1.9e-08	101064470	101077170	30	28	1	rs2304389	1	rs2304389
57	9:119920397:A:G	rs10983555	9	119920397	2.63e-09	119887577	119948453	13	12	2	rs10983555;rs10983566	1	rs10983555
58	10:18725985:C:T	rs7095057	10	18725985	4.7e-12	18680963	18782777	104	86	2	rs7095057;rs12766343	1	rs7095057
59	10:104635103:A:G	rs12764899	10	104635103	2.07e-16	104487871	104962011	240	184	6	rs12764899;rs3740393;rs7092200;rs619824;rs11191424;rs12414777	2	rs12764899;rs12414777
60	11:46378032:A:G	rs12576115	11	46378032	1.5e-09	46342942	46751495	160	92	1	rs12576115	1	rs12576115
61	11:66483265:A:G	rs12805133	11	66483265	4.66e-08	66202215	66673079	116	35	2	rs12805133;rs2380760	1	rs12805133
62	11:112938014:C:T	rs11214474	11	112938014	2.24e-08	112914680	113034787	47	37	1	rs11214474	1	rs11214474
63	11:113412443:A:C	rs4309187	11	113412443	2.85e-10	113317745	113451229	48	17	2	rs4309187;rs61687445	1	rs4309187
64	11:130811356:C:T	rs35774874	11	130811356	3.19e-10	130714613	130894131	147	108	2	rs35774874;rs10791098	1	rs35774874
65	11:133841034:C:T	rs11223651	11	133841034	5.84e-09	133808038	133853008	37	36	2	rs11223651;rs612823	1	rs11223651
66	11:134296384:C:T	rs893949	11	134296384	6.52e-09	134290032	134297345	5	4	1	rs893949	1	rs893949
67	12:2387099:C:T	rs10744560	12	2387099	3.26e-19	2285731	2514270	149	96	6	rs10744560;rs4765913;rs6489351;rs68089646;rs3829331;rs740417	2	rs10744560;rs740417
68	12:57487814:A:C	rs324017	12	57487814	8.31e-11	57428353	57490100	5	3	1	rs324017	1	rs324017
69	12:77228078:C:G	rs76528076	12	77228078	7.94e-09	77134822	77265413	3	3	1	rs76528076	1	rs76528076
70	12:122900015:C:T	rs10846835	12	122900015	2.29e-08	122804256	123144293	199	139	1	rs10846835	1	rs10846835
71	12:123885974:C:T	rs28768122	12	123885974	5.03e-09	123447928	123908948	383	80	1	rs28768122	1	rs28768122
72	13:109350774:C:T	rs1926503	13	109350774	3.3e-09	109337972	109350774	15	14	1	rs1926503	1	rs1926503
73	14:30208630:G:T	rs1959440	14	30208630	3.27e-10	30064026	30208630	160	48	3	rs1959440;rs28498661;rs10149407	1	rs1959440
74	14:72446216:G:T	rs148623304	14	72446216	2.83e-09	72382923	72467631	59	43	2	rs148623304;rs7143919	1	rs148623304
75	14:98389519:C:T	rs2616787	14	98389519	3.88e-08	98342603	98428814	107	37	1	rs2616787	1	rs2616787
76	14:104228841:C:T	rs7142769	14	104228841	1.88e-13	103991478	104363528	363	250	5	rs7142769;rs6575998;rs4906374;rs10135198;rs12887734	1	rs7142769
77	15:78908565:C:T	rs28681284	15	78908565	3.94e-10	78712119	78926726	126	76	2	rs28681284;rs2036529	1	rs28681284
78	15:83244680:C:T	rs1259180	15	83244680	1.99e-08	82827938	83391537	105	37	1	rs1259180	1	rs1259180
79	15:85114268:C:T	rs12905223	15	85114268	3.32e-14	84672181	85392298	365	7	2	rs12905223;rs55841622	1	rs12905223
80	15:91429042:A:G	rs1894401	15	91429042	2.64e-10	91412850	91429042	12	6	2	rs1894401;rs6226	1	rs1894401
81	16:9900057:C:T	rs7191183	16	9900057	4.48e-10	9875513	9960879	166	115	2	rs7191183;rs11647445	1	rs7191183
82	16:13750694:C:T	rs7185124	16	13750694	6.6e-09	13737106	13763942	42	39	1	rs7185124	1	rs7185124
83	16:29966277:C:G	rs11646127	16	29966277	1.64e-13	29924422	30117253	112	49	1	rs11646127	1	rs11646127
84	16:69382195:A:G	rs7191614	16	69382195	2.1e-08	69141138	69432250	80	61	1	rs7191614	1	rs7191614
85	17:78499975:A:G	rs9916785	17	78499975	2.52e-08	78463585	78649230	78	25	3	rs9916785;rs7221014;rs8073414	2	rs9916785;rs7221014
86	18:53063719:A:G	rs17594665	18	53063719	6.6e-09	52888650	53804156	209	140	5	rs17594665;rs72930780;rs72936313;rs28758902;rs715170	4	rs17594665;rs72930780;rs28758902;rs715170
87	18:77631198:A:G	rs59183289	18	77631198	2.43e-08	77589199	77654017	51	6	1	rs59183289	1	rs59183289
88	19:19435876:A:G	rs4239639	19	19435876	1.2e-10	19324806	19744079	225	155	4	rs4239639;rs880090;rs62135543;rs77927505	1	rs4239639
89	19:50099422:C:T	rs73058052	19	50099422	1.48e-08	50067508	50169020	87	11	2	rs73058052;rs73058085	1	rs73058052
90	20:37483430:A:G	rs4812322	20	37483430	4.69e-13	37360944	37501507	257	208	6	rs4812322;rs208814;rs997380;rs6027726;rs2254234;rs4456761	1	rs4812322
91	20:43669641:G:T	rs6065777	20	43669641	2.84e-08	43598154	43717435	61	43	1	rs6065777	1	rs6065777
92	20:48090779:A:G	rs6125656	20	48090779	3.01e-09	48090779	48132580	49	37	2	rs6125656;rs7267348	1	rs6125656
93	20:49611586:C:T	rs11904901	20	49611586	1.83e-09	49601146	49633152	17	13	1	rs11904901	1	rs11904901
94	22:20169422:A:G	rs73150891	22	20169422	3.9e-08	20144763	20175473	7	5	1	rs73150891	1	rs73150891
95	22:40068051:C:T	rs4820386	22	40068051	1.36e-11	39942004	40091818	50	16	2	rs7288455;rs4820386	2	rs7288455;rs4820386
96	22:41587556:A:T	rs9607782	22	41587556	5.23e-11	41080566	41707054	208	113	3	rs9607782;rs138321;rs5995983	1	rs9607782
97	22:42571028:A:G	rs760648	22	42571028	4.01e-08	42364997	42689370	132	17	1	rs760648	1	rs760648

### Sheet: Table 4. TDp
Table 4. Genomic Loci associated with the Thought Disorder Factor from the Phenotypically Informed Model
GenomicLocus	uniqID	rsID	chr	pos	p	start	end	nSNPs	nGWASSNPs	nIndSigSNPs	IndSigSNPs	nLeadSNPs	LeadSNPs
1	1:2387101:C:T	rs4648845	1	2387101	3.38423e-08	2370683	2402499	37	17	1	rs4648845	1	rs4648845
2	1:44083015:A:G	rs653953	1	44083015	2.69715e-09	44029353	44155383	87	3	1	rs653953	1	rs653953
3	1:61079792:A:C	rs1841565	1	61079792	8.82143e-10	60960760	61125378	142	85	1	rs1841565	1	rs1841565
4	1:73836340:C:G	rs1923222	1	73836340	6.05748e-10	73275828	74077588	1201	524	4	rs1923222;rs35998080;rs12727364;rs2224494	1	rs1923222
5	1:98497176:A:C	rs1198572	1	98497176	9.21653e-11	98325796	98559093	221	201	1	rs1198572	1	rs1198572
6	1:115619634:C:T	rs55675132	1	115619634	1.72421e-08	115493277	115647658	40	31	1	rs55675132	1	rs55675132
7	1:150002436:C:T	rs12063329	1	150002436	4.33734e-12	149998923	150971195	563	325	6	rs12063329;rs72692873;rs78681982;rs143773357;rs12141218;rs66464034	1	rs12063329
8	1:190942870:A:T	rs986020	1	190942870	2.66202e-08	190886930	191091588	118	20	1	rs986020	1	rs986020
9	1:207993637:A:G	rs34385765	1	207993637	5.52479e-09	207912179	208024062	76	63	1	rs34385765	1	rs34385765
10	1:239210058:A:C	rs72769124	1	239210058	1.3096e-08	239198959	239210058	2	2	1	rs72769124	1	rs72769124
11	1:243555219:A:G	rs10803138	1	243555219	1.12965e-08	243503764	243612050	14	7	1	rs10803138	1	rs10803138
12	2:58088438:C:T	rs77071813	2	58088438	3.09582e-13	57943567	58484172	93	72	4	rs11682175;rs7596038;rs77071813;rs77534782	2	rs11682175;rs77071813
13	2:73161551:A:G	rs2077586	2	73161551	2.39393e-08	73161551	73168593	8	5	1	rs2077586	1	rs2077586
14	2:73752368:A:G	rs10469966	2	73752368	2.88085e-09	73608614	73900900	251	35	1	rs10469966	1	rs10469966
15	2:97413488:C:G	rs2314398	2	97413488	3.72074e-09	97353725	97463529	36	6	1	rs2314398	1	rs2314398
16	2:115166371:C:T	rs10171563	2	115166371	3.03813e-08	115115891	115179913	48	39	1	rs10171563	1	rs10171563
17	2:145139727:C:T	rs35339313	2	145139727	1.32922e-08	145139727	145186749	3	1	1	rs35339313	1	rs35339313
18	2:146439945:A:G	rs6430095	2	146439945	7.78279e-09	146416874	146441828	31	24	1	rs6430095	1	rs6430095
19	2:174998583:A:G	rs1595796	2	174998583	3.13638e-08	174931915	175161976	12	6	1	rs1595796	1	rs1595796
20	2:185499482:C:T	rs62176172	2	185499482	1.57698e-08	185406883	185530491	44	9	1	rs62176172	1	rs62176172
21	2:194378903:C:T	rs35610290	2	194378903	4.46735e-10	194336245	194676200	249	191	1	rs35610290	1	rs35610290
22	2:198304577:A:G	rs6434928	2	198304577	5.23435e-12	198146381	198952637	436	302	2	rs6434928;rs34388051	1	rs6434928
23	2:200044295:C:T	rs12693884	2	200044295	6.52526e-10	199908378	200131695	168	53	1	rs12693884	1	rs12693884
24	2:200736507:C:G	rs11693528	2	200736507	1.34441e-13	200715388	201332473	262	181	5	rs11693528;rs1653290;rs13035874;rs11687313;rs13004353	2	rs11693528;rs13004353
25	2:233743109:A:G	rs778371	2	233743109	3.46071e-11	233557990	233806771	254	175	5	rs778371;rs2592127;rs4973574;rs6704768;rs9288675	1	rs778371
26	3:2519703:G:T	rs17014863	3	2519703	5.69373e-13	2427838	2576606	194	97	6	rs17014863;rs13061721;rs17194490;rs5004844;rs34581681;rs34556922	1	rs17014863
27	3:36856030:C:T	rs9834970	3	36856030	8.14834e-16	36834099	36964583	78	46	4	rs9834970;rs3732384;rs9867455;rs6769400	1	rs9834970
28	3:52833805:A:C	rs3617	3	52833805	1.29933e-14	52217088	53101580	704	491	8	rs3617;rs4687554;rs6445541;rs2255107;rs187084;rs610060;rs6765687;rs7620039	1	rs3617
29	3:63926661:A:G	rs7615475	3	63926661	1.21183e-08	63823014	64003983	41	6	1	rs7615475	1	rs7615475
30	3:107802464:C:T	rs35159203	3	107802464	2.70423e-08	107754562	107820619	22	5	1	rs35159203	1	rs35159203
31	3:180599318:C:T	rs13096210	3	180599318	1.31534e-10	180532727	181205593	335	245	3	rs13096210;rs6794213;rs11711948	1	rs13096210
32	4:103188709:C:T	rs13107325	4	103188709	2.51086e-11	103001649	103198082	5	5	1	rs13107325	1	rs13107325
33	4:176855221:C:T	rs62334820	4	176855221	1.78501e-08	176717618	176904037	59	21	2	rs12498839;rs62334820	2	rs12498839;rs62334820
34	5:60765587:C:T	rs6895046	5	60765587	1.24843e-11	60484179	60843706	96	40	2	rs6895046;rs6868457	1	rs6895046
35	5:137748877:A:G	rs35131895	5	137748877	3.36568e-11	137598340	137788987	44	37	2	rs35131895;rs2286057	1	rs35131895
36	5:152177121:A:G	rs111294930	5	152177121	6.33725e-13	151905013	152610561	531	235	3	rs111294930;rs13160798;rs2910032	2	rs111294930;rs2910032
37	5:155775075:C:T	rs12652777	5	155775075	8.06746e-10	155731511	155856538	79	52	1	rs12652777	1	rs12652777
38	6:27653120:C:T	rs13217620	6	27653120	1.88568e-25	25174070	29607101	2513	1125	40	rs215011;rs9295657;rs6918354;rs35789010;rs13212936;rs3949215;rs9467616;rs35367169;rs34661691;rs1880275;rs10946817;rs13218591;rs10456045;rs3734544;rs9379899;rs7764984;rs6456771;rs13195402;rs9688544;rs911186;rs3800307;rs9379971;rs7746199;rs2393923;rs113039233;rs6922815;rs13217620;rs9393846;rs6940116;rs200991;rs200979;rs61471148;rs735765;rs11967137;rs35599905;rs13190937;rs61289879;rs79124765;rs91640…	7	rs215011;rs10946817;rs13195402;rs6922815;rs13217620;rs916403;rs148696809
39	6:33453594:C:T	rs143799164	6	33453594	1.79858e-11	33250476	33537546	138	35	4	rs143799164;rs210152;rs169738;rs3130100	1	rs143799164
40	6:50813055:C:G	rs61236902	6	50813055	1.78279e-08	50783501	50936376	82	64	1	rs61236902	1	rs61236902
41	6:73154800:A:G	rs1416544	6	73154800	2.15127e-08	73132745	73171881	21	10	1	rs1416544	1	rs1416544
42	6:84328660:A:G	rs3798869	6	84328660	2.5962e-13	84223563	84414411	177	108	3	rs3798869;rs217294;rs7741310	1	rs3798869
43	6:98591622:A:G	rs2388334	6	98591622	5.96889e-10	98547979	98591622	33	6	1	rs2388334	1	rs2388334
44	7:2020995:A:G	rs12668848	7	2020995	2.68267e-16	1852193	2323488	408	129	5	rs12668848;rs10240891;rs150084146;rs4719462;rs140364877	1	rs12668848
45	7:24797764:C:T	rs2237326	7	24797764	8.91823e-12	24619811	24844736	81	62	3	rs2237326;rs78849264;rs76881352	1	rs2237326
46	7:86427626:A:G	rs12704290	7	86427626	4.7862e-13	86222651	87133863	254	191	5	rs12704290;rs10268818;rs137881681;rs35182064;rs73194634	2	rs12704290;rs73194634
47	7:104927586:C:T	rs7789569	7	104927586	7.17151e-09	104597669	105063372	255	106	1	rs7789569	1	rs7789569
48	7:110190939:C:G	rs2136009	7	110190939	2.32191e-08	110164447	110237982	27	8	1	rs2136009	1	rs2136009
49	7:137074844:C:T	rs3735025	7	137074844	4.86799e-12	137039670	137085250	59	50	1	rs3735025	1	rs3735025
50	8:26269191:C:T	rs1042992	8	26269191	1.72254e-09	26190836	26279173	22	18	1	rs1042992	1	rs1042992
51	8:34152492:A:G	rs2953928	8	34152492	9.61096e-10	33604120	34734293	54	36	2	rs2953928;rs78267637	1	rs2953928
52	8:38213739:A:T	rs1488936	8	38213739	1.00145e-10	38014429	38310910	249	170	3	rs1488936;rs2932005;rs191124455	1	rs1488936
53	8:111472014:A:G	rs36043959	8	111472014	7.08674e-10	111460027	111709802	104	66	2	rs36043959;rs34285191	1	rs36043959
54	8:143326237:A:G	rs8180995	8	143326237	1.34881e-13	143297312	143413334	213	100	8	rs8180995;rs55637681;rs12547214;rs72687343;rs34667744;rs10102944;rs4976972;rs112603690	2	rs8180995;rs112603690
55	9:26715702:A:G	rs10967487	9	26715702	4.2882e-08	26714022	26788017	18	17	2	rs10967487;rs62542108	1	rs10967487
56	9:101068580:A:G	rs2304389	9	101068580	1.95443e-08	101064470	101077170	30	28	1	rs2304389	1	rs2304389
57	9:119920397:A:G	rs10983555	9	119920397	2.56944e-09	119887577	119948453	13	12	2	rs10983555;rs10983566	1	rs10983555
58	10:18725985:C:T	rs7095057	10	18725985	4.84274e-12	18680963	18782777	104	86	2	rs7095057;rs12766343	1	rs7095057
59	10:104635103:A:G	rs12764899	10	104635103	2.16989e-16	104487871	104962011	240	184	6	rs12764899;rs3740393;rs7092200;rs619824;rs11191424;rs12414777	2	rs12764899;rs12414777
60	11:46378032:A:G	rs12576115	11	46378032	1.58857e-09	46342942	46751495	160	92	1	rs12576115	1	rs12576115
61	11:66483265:A:G	rs12805133	11	66483265	4.52809e-08	66202215	66673079	116	35	2	rs12805133;rs2380760	1	rs12805133
62	11:112938014:C:T	rs11214474	11	112938014	2.23755e-08	112914680	113034787	47	37	1	rs11214474	1	rs11214474
63	11:113412443:A:C	rs4309187	11	113412443	2.97484e-10	113317745	113451229	48	17	2	rs4309187;rs61687445	1	rs4309187
64	11:130811356:C:T	rs35774874	11	130811356	3.33139e-10	130714613	130894131	147	108	2	rs35774874;rs10791098	1	rs35774874
65	11:133841034:C:T	rs11223651	11	133841034	6.21651e-09	133808038	133853008	37	36	2	rs11223651;rs612823	1	rs11223651
66	11:134296384:C:T	rs893949	11	134296384	6.64416e-09	134290032	134297345	5	4	1	rs893949	1	rs893949
67	12:2387099:C:T	rs10744560	12	2387099	3.36365e-19	2285731	2514270	149	96	6	rs10744560;rs4765913;rs6489351;rs68089646;rs3829331;rs740417	2	rs10744560;rs740417
68	12:57487814:A:C	rs324017	12	57487814	8.5894e-11	57428353	57490100	5	3	1	rs324017	1	rs324017
69	12:77228078:C:G	rs76528076	12	77228078	8.05149e-09	77134822	77265413	3	3	1	rs76528076	1	rs76528076
70	12:122900015:C:T	rs10846835	12	122900015	2.31181e-08	122804256	123144293	199	139	1	rs10846835	1	rs10846835
71	12:123885974:C:T	rs28768122	12	123885974	5.19241e-09	123447928	123908948	383	80	1	rs28768122	1	rs28768122
72	13:109350774:C:T	rs1926503	13	109350774	3.30579e-09	109337972	109350774	15	14	1	rs1926503	1	rs1926503
73	14:30208630:G:T	rs1959440	14	30208630	3.37025e-10	30064026	30208630	160	48	3	rs1959440;rs28498661;rs10149407	1	rs1959440
74	14:72446216:G:T	rs148623304	14	72446216	2.91527e-09	72382923	72467631	59	43	2	rs148623304;rs7143919	1	rs148623304
75	14:98389519:C:T	rs2616787	14	98389519	3.93094e-08	98342603	98428814	107	37	1	rs2616787	1	rs2616787
76	14:104228841:C:T	rs7142769	14	104228841	1.96672e-13	103991478	104363528	363	250	5	rs7142769;rs6575998;rs4906374;rs10135198;rs12887734	1	rs7142769
77	15:78908565:C:T	rs28681284	15	78908565	4.0789e-10	78712119	78926726	126	76	2	rs28681284;rs2036529	1	rs28681284
78	15:83244680:C:T	rs1259180	15	83244680	2.05286e-08	82827938	83391537	105	37	1	rs1259180	1	rs1259180
79	15:85114268:C:T	rs12905223	15	85114268	3.28842e-14	84672181	85392298	365	7	2	rs12905223;rs55841622	1	rs12905223
80	15:91429042:A:G	rs1894401	15	91429042	2.66872e-10	91412850	91429042	12	6	2	rs1894401;rs6226	1	rs1894401
81	16:9900057:C:T	rs7191183	16	9900057	4.55848e-10	9875513	9960879	166	115	2	rs7191183;rs11647445	1	rs7191183
82	16:13750694:C:T	rs7185124	16	13750694	6.79816e-09	13737106	13763942	42	39	1	rs7185124	1	rs7185124
83	16:29966277:C:G	rs11646127	16	29966277	1.69824e-13	29924422	30117253	112	49	1	rs11646127	1	rs11646127
84	16:69382195:A:G	rs7191614	16	69382195	2.09596e-08	69141138	69432250	80	61	1	rs7191614	1	rs7191614
85	17:78499975:A:G	rs9916785	17	78499975	2.53766e-08	78463585	78649230	78	25	3	rs9916785;rs7221014;rs8073414	2	rs9916785;rs7221014
86	18:53063719:A:G	rs17594665	18	53063719	6.88169e-09	52888650	53804156	209	140	5	rs17594665;rs72930780;rs72936313;rs28758902;rs715170	4	rs17594665;rs72930780;rs28758902;rs715170
87	18:77631198:A:G	rs59183289	18	77631198	2.4752e-08	77589199	77654017	51	6	1	rs59183289	1	rs59183289
88	19:19435876:A:G	rs4239639	19	19435876	1.18935e-10	19324806	19744079	225	155	4	rs4239639;rs880090;rs62135543;rs77927505	1	rs4239639
89	19:50099422:C:T	rs73058052	19	50099422	1.50964e-08	50067508	50169020	87	11	2	rs73058052;rs73058085	1	rs73058052
90	20:37483430:A:G	rs4812322	20	37483430	4.92161e-13	37360944	37501507	257	208	6	rs4812322;rs208814;rs997380;rs6027726;rs2254234;rs4456761	1	rs4812322
91	20:43669641:G:T	rs6065777	20	43669641	2.83327e-08	43598154	43717435	61	43	1	rs6065777	1	rs6065777
92	20:48090779:A:G	rs6125656	20	48090779	3.01474e-09	48090779	48132580	49	37	2	rs6125656;rs7267348	1	rs6125656
93	20:49611586:C:T	rs11904901	20	49611586	1.81482e-09	49601146	49633152	17	13	1	rs11904901	1	rs11904901
94	22:20169422:A:G	rs73150891	22	20169422	3.92663e-08	20144763	20175473	7	5	1	rs73150891	1	rs73150891
95	22:40068051:C:T	rs4820386	22	40068051	1.39227e-11	39942004	40091818	50	16	2	rs7288455;rs4820386	2	rs7288455;rs4820386
96	22:41587556:A:T	rs9607782	22	41587556	5.44431e-11	41080566	41707054	208	113	3	rs9607782;rs138321;rs5995983	1	rs9607782
97	22:42571028:A:G	rs760648	22	42571028	4.17789e-08	42364997	42689370	132	17	1	rs760648	1	rs760648
N.B. Genomic risk loci table from the Functional Mapping and Annotation of Genome-wide Associations ouput.

### Sheet: Table 5. Second-order p
Table 5. Genomic Loci associated with the Second-order (Hierarchical) p Factor
GenomicLocus	uniqID	rsID	chr	pos	p	start	end	nSNPs	nGWASSNPs	nIndSigSNPs	IndSigSNPs	nLeadSNPs	LeadSNPs
1	6:27653120:C:T	rs13217620	6	27653120	4.78476e-10	25684606	29607101	1168	396	12	rs13198716;rs72842197;rs35454259;rs7746199;rs3857546;rs34313099;rs6920256;rs13217620;rs6940116;rs200991;rs6901575;rs148696809	3	rs13198716;rs13217620;rs148696809
N.B. Genomic risk loci table from the Functional Mapping and Annotation of Genome-wide Associations ouput.

### Sheet: Table 6. First-order p
Table 6. Genomic Loci associated with the First-order p Factor
GenomicLocus	uniqID	rsID	chr	pos	p	start	end	nSNPs	nGWASSNPs	nIndSigSNPs	IndSigSNPs	nLeadSNPs	LeadSNPs
1	1:72729142:A:G	rs1620977	1	72729142	4.17248e-11	72544704	72956535	133	114	2	rs1620977;rs10789340	1	rs1620977
2	1:73651519:A:T	rs12034885	1	73651519	4.16907e-11	73275828	74033340	872	296	2	rs12034885;rs662655	1	rs12034885
3	1:176321147:A:T	rs10913160	1	176321147	6.28609e-09	175902660	176411621	294	207	1	rs10913160	1	rs10913160
4	2:57987593:C:T	rs11682175	2	57987593	1.16576e-10	57764604	58502679	172	82	3	rs11682175;rs2169168;rs112016302	2	rs11682175;rs112016302
5	2:198446859:C:T	rs10172961	2	198446859	4.2452e-12	198146381	198952637	436	302	2	rs10172961;rs34388051	1	rs10172961
6	2:208512082:A:G	rs2551971	2	208512082	5.7589e-09	208371637	208531683	118	79	1	rs2551971	1	rs2551971
7	3:12134740:A:G	rs184262	3	12134740	4.7732e-09	12029179	12230704	97	71	1	rs184262	1	rs184262
8	4:176855221:C:T	rs62334820	4	176855221	1.81175e-08	176840816	176904037	23	13	1	rs62334820	1	rs62334820
9	5:61493771:C:T	rs10050495	5	61493771	3.57581e-08	61398053	61683591	113	38	1	rs10050495	1	rs10050495
10	5:104007433:C:G	rs325501	5	104007433	2.71624e-10	103723455	104082179	206	135	2	rs325501;rs12658032	1	rs325501
11	5:164637236:C:G	rs13159284	5	164637236	2.48896e-08	164596331	164674149	59	48	2	rs13159284;rs7445633	1	rs13159284
12	6:27653120:C:T	rs13217620	6	27653120	5.8435e-24	25182925	29607101	2801	1361	33	rs215011;rs6940698;rs3857546;rs10946817;rs34313099;rs6920256;rs7759969;rs6456771;rs9348711;rs1796518;rs9467835;rs35454259;rs7746199;rs67575965;rs13198716;rs72842197;rs2076305;rs2071303;rs140527120;rs147121091;rs9379976;rs9461362;rs55797265;rs13217620;rs9366698;rs6940116;rs200991;rs13437444;rs34477097;rs6901575;rs9393830;rs141425519;rs148696809	9	rs215011;rs10946817;rs1796518;rs13198716;rs140527120;rs9379976;rs13217620;rs141425519;rs148696809
13	6:33574488:G:T	rs11757612	6	33574488	9.72934e-09	33569441	33637897	26	14	1	rs11757612	1	rs11757612
14	6:144875255:A:T	rs6941915	6	144875255	2.17238e-08	144831029	144995355	42	7	1	rs6941915	1	rs6941915
15	7:12250378:A:G	rs3807866	7	12250378	3.23718e-11	12233848	12286050	135	15	1	rs3807866	1	rs3807866
16	7:115020725:A:G	rs62474683	7	115020725	3.04853e-08	114940147	115113279	69	43	1	rs62474683	1	rs62474683
17	9:11139180:A:T	rs10959560	9	11139180	3.28887e-10	11113891	11796032	470	266	4	rs10959560;rs72694269;rs11515172;rs56072039	1	rs10959560
18	9:81352663:A:G	rs10867249	9	81352663	8.37768e-10	81331339	81372519	27	15	1	rs10867249	1	rs10867249
19	9:96243745:A:G	rs7025805	9	96243745	1.93975e-08	96185331	96337423	78	38	1	rs7025805	1	rs7025805
20	9:122674030:A:G	rs1413325	9	122674030	3.10804e-09	122655283	122676328	49	37	1	rs1413325	1	rs1413325
21	10:104635103:A:G	rs12764899	10	104635103	3.14286e-09	104572081	104962011	226	176	2	rs12764899;rs7904113	1	rs12764899
22	10:106467853:A:G	rs3896224	10	106467853	6.1484e-11	106453832	106768514	92	46	3	rs3896224;rs11192193;rs1565418	1	rs3896224
23	11:31797603:A:G	rs762972	11	31797603	5.086e-09	31132257	31800874	134	25	2	rs762972;rs10835766	1	rs762972
24	11:32765866:C:T	rs143864773	11	32765866	4.5654e-09	32595598	32897280	87	68	2	rs143864773;rs74816520	1	rs143864773
25	11:61596633:C:T	rs99780	11	61596633	1.72973e-09	61542006	61624181	61	10	1	rs99780	1	rs99780
26	11:88258182:A:G	rs973716	11	88258182	1.33399e-08	88188047	88274679	80	63	1	rs973716	1	rs973716
27	11:99089028:C:T	rs898777	11	99089028	2.2916e-08	99073650	99141095	30	27	1	rs898777	1	rs898777
28	11:113358211:A:T	rs4482060	11	113358211	3.94795e-10	113317745	113425430	40	8	2	rs4482060;rs4309187	1	rs4482060
29	12:2346393:C:T	rs2159100	12	2346393	2.84855e-08	2297353	2408194	101	71	1	rs2159100	1	rs2159100
30	13:53625781:A:G	rs12552	13	53625781	1.59924e-10	53617781	54039629	105	71	2	rs12552;rs1373273	1	rs12552
31	13:111205376:C:T	rs331595	13	111205376	1.36949e-08	111180445	111221270	39	25	1	rs331595	1	rs331595
32	14:104018455:A:G	rs10129426	14	104018455	2.55858e-10	103833065	104327732	538	330	6	rs10129426;rs729438;rs8018214;rs8009147;rs2403174;rs2756119	1	rs10129426
33	15:38856493:A:G	rs28693900	15	38856493	1.22952e-08	38856493	38916906	18	15	1	rs28693900	1	rs28693900
34	15:74010301:A:G	rs4327001	15	74010301	5.76892e-09	74010301	74034958	15	2	1	rs4327001	1	rs4327001
35	15:91428197:C:T	rs2071382	15	91428197	1.42388e-11	91403674	91439417	35	20	3	rs2071382;rs6226;rs6227	1	rs2071382
36	16:7667538:C:T	rs3785232	16	7667538	1.45605e-08	7662500	7669000	27	8	1	rs3785232	1	rs3785232
37	16:13752356:C:T	rs12925872	16	13752356	1.14958e-11	13646191	13804648	199	150	3	rs12925872;rs2141998;rs76533754	1	rs12925872
38	16:29966277:C:G	rs11646127	16	29966277	1.84742e-08	29924422	30117253	112	49	1	rs11646127	1	rs11646127
39	16:60667039:A:G	rs11639899	16	60667039	3.60476e-08	60665658	60743834	21	3	1	rs11639899	1	rs11639899
40	16:83118629:C:G	rs7204029	16	83118629	4.11213e-08	83110116	83137427	79	53	1	rs7204029	1	rs7204029
41	17:38219005:A:G	rs7502539	17	38219005	1.33801e-10	38126911	38219005	60	21	1	rs7502539	1	rs7502539
42	18:50672763:C:T	rs4939722	18	50672763	1.74672e-10	50555931	50907127	265	32	2	rs4939722;rs7237127	1	rs4939722
43	18:53408187:C:T	rs28758902	18	53408187	1.87296e-08	53195249	53463661	40	11	2	rs28758902;rs7240986	1	rs28758902
44	20:37458009:G:T	rs1006945	20	37458009	1.46465e-09	37364981	37485986	97	75	1	rs1006945	1	rs1006945
45	20:44688665:A:G	rs9074	20	44688665	7.16914e-09	44680412	44747947	18	16	1	rs9074	1	rs9074
46	22:41617897:A:G	rs5758265	22	41617897	3.66325e-08	41408754	41713111	140	100	1	rs5758265	1	rs5758265
47	22:46447097:C:T	rs9627391	22	46447097	8.48595e-09	46446563	46459132	12	9	1	rs9627391	1	rs9627391
N.B. Genomic risk loci table from the Functional Mapping and Annotation of Genome-wide Associations ouput.
