## Supplemental Tables for "Characterizing the phenotypic and genetic structure of psychopathology in UK Biobank"

### Sheet: Table 1. Phenotypic EFA Results
Table 1. 1-Factor Exploratory Factor Analysis in the training sample
Psychiatric Condition	Factor1			N.B. loadings under 0.1 are not shown. alcohol use disorder (AUD), generalized anxiety (ANX), bipolar disorder (BIP), depression (DEP), substance use disorder (SUD*), eating disorder (EAT), obsessive-compulsive disorder (OCD), posttraumatic stress disorder (PTSD), schizophrenia (SCZ), and suicidality (SUI).
Depression	0.768
Bipolar Disorder	0.588
Generalized Anxiety	0.718
Schizophrenia	0.406
Obsessive-Compulsive Disorder	0.653
Post-traumatic Stress Disorder	0.747
Substance Use Disorder	0.597
Alcohol Use Disorder	0.472
Suicidality	0.794
Eating Disorder	0.613
Table 2. 2-Factor Exploratory Factor Analysis in the training sample
Psychiatric Condition	Factor1	Factor2
Depression	0.719	0.116
Bipolar Disorder	0.352	0.496
Generalized Anxiety	0.699
Schizophrenia		0.955
Obsessive-Compulsive Disorder	0.56	0.193
Post-Traumatic Stress Disorder	0.876	-0.168
Substance Use Disorder	0.491	0.218
Alcohol Use Disorder	0.396	0.157
Suicidality	0.833
Eating Disorder	0.624
Table 3. 3-Factor Exploratory Factor Analysis in the training sample
Psychiatric Condition	Factor1	Factor2	Factor3
Depression	0.736	0.105
Bipolar Disorder	0.304	0.464	0.123
Generalized Anxiety	0.725
Schizophrenia		0.936
Obsessive-Compulsive Disorder	0.698	0.214	-0.161
Post-Traumatic Stress Disorder	0.774	-0.196	0.148
Substance Use Disorder		0.123	0.741
Alcohol Use Disorder			0.503
Suicidality	0.659		0.273
Eating Disorder	0.681
Table 4. 4-Factor Exploratory Factor Analysis in the training sample
Psychiatric Condition	Factor1	Factor2	Factor3	Factor4
Depression	0.807	0.185		-0.11
Bipolar Disorder	0.293	0.483
Generalized Anxiety	0.556		0.208
Schizophrenia		0.922
Obsessive-Compulsive Disorder			0.929
Post-Traumatic Stress Disorder	0.783	-0.154
Substance Use Disorder				0.769
Alcohol Use Disorder				0.552
Suicidality	0.727			0.197
Eating Disorder	0.398		0.316
Table 5. 5-Factor Exploratory Factor Analysis in the training sample
Psychiatric Condition	Factor1	Factor2	Factor3	Factor4	Factor5
Depression	0.52	0.205			0.327
Bipolar Disorder	0.25	0.529
Generalized Anxiety					0.793
Schizophrenia				0.921
Obsessive-Compulsive Disorder			0.721		0.109
Post-Traumatic Stress Disorder	0.626	-0.115	0.122		0.144
Substance Use Disorder				0.785
Alcohol Use Disorder				0.562
Suicidality	0.754			0.143
Eating Disorder	0.245		0.577

### Sheet: Table 2. Genetic EFA results
Table 1. 1-Factor Exploratory Factor Analysis on Odd SNPs
Psychiatric Condition	Factor1					N.B. loadings under 0.1 are not shown. Odd SNPs (single-nucleotide polymorphisms). alcohol use disorder (AUD), generalized anxiety (ANX), bipolar disorder (BIP), depression (DEP), substance use disorder (SUD*), eating disorder (EAT), obsessive-compulsive disorder (OCD), posttraumatic stress disorder (PTSD), schizophrenia (SCZ), and suicidality (SUI).
Post-Traumatic Stress Disorder	0.8
Obsessive-Compulsive Disorder	0.483
Schizophrenia	0.366
Depression	0.953
Bipolar Disorder	0.462
Suicidality	0.692
Alcohol Use Disorder	0.453
Generalized Anxiety	0.904
Substance Use Disorder	0.535
Eating Disorder	0.334
Table 2. 2-Factor Exploratory Factor Analysis on Odd SNPs
Psychiatric Condition	Factor1	Factor2
Post-Traumatic Stress Disorder	0.62	0.376
Obsessive-Compulsive Disorder	0.297	0.139
Schizophrenia	0.346
Depression	1.045
Bipolar Disorder	0.322	0.286
Suicidality	0.581	0.231
Alcohol Use Disorder	0.39	0.177
Generalized Anxiety	0.877
Substance Use Disorder		0.997
Eating Disorder		0.418
Table 3. 3-Factor Exploratory Factor Analysis on Odd SNPs
Psychiatric Condition	Factor1	Factor2	Factor3
Post-Traumatic Stress Disorder	0.79
Obsessive-Compulsive Disorder		0.978
Schizophrenia			1.004
Depression	1.007
Bipolar Disorder	0.231		0.654
Suicidality	0.73
Alcohol Use Disorder	0.413	-0.151	0.31
Generalized Anxiety	0.796	0.291
Substance Use Disorder	0.469	0.13
Eating Disorder		0.685
Table 4. 4-Factor Exploratory Factor Analysis on Odd SNPs
Psychiatric Condition	Factor1	Factor2	Factor3	Factor4
Post-Traumatic Stress Disorder	0.607			0.389
Obsessive-Compulsive Disorder			0.961
Schizophrenia		1.008
Depression	1.025
Bipolar Disorder		0.676		0.269
Suicidality	0.602			0.259
Alcohol Use Disorder	0.31	0.325	-0.159	0.2
Generalized Anxiety	0.813		0.295
Substance Use Disorder				0.967
Eating Disorder			0.65	0.298
Table 5. 5-Factor Exploratory Factor Analysis on Odd SNPs
Psychiatric Condition	Factor1	Factor2	Factor3	Factor4	Factor5
Post-Traumatic Stress Disorder	0.664	0.147		0.395	-0.135
Obsessive-Compulsive Disorder			0.962
Schizophrenia		0.985		-0.118
Depression	0.992				0.121
Bipolar Disorder	0.133	0.711		0.263
Suicidality	0.607			0.247
Alcohol Use Disorder	0.955
Generalized Anxiety	0.808		0.297
Substance Use Disorder				0.934	0.116
Eating Disorder			0.662	0.285
