## Supplemental Tables for "Characterizing the phenotypic and genetic structure of psychopathology in UK Biobank"

### Sheet: Table 1. First-order p
Table 1. First-order p factor Estimates from the Genetically Informed Models
lhs	op	rhs	Unstand Est	Unstand SE	STD Genotype	STD Genotype SE	STD All	p value
P	=~	DEP	0.254372	0.00763686	0.963248	0.028919	0.963248	2.91302e-243
P	=~	PTSD	0.249234	0.0185063	0.798725	0.0593075	0.798726	2.4287e-41
P	=~	OCD	0.210325	0.0277426	0.486806	0.0642112	0.486806	3.42036e-14
P	=~	HARM	0.142784	0.00746984	0.650392	0.0340255	0.650392	1.90122e-81
P	=~	Eat	0.123005	0.01813	0.339242	0.0500017	0.339242	1.16407e-11
P	=~	ANX	0.232555	0.00939117	0.870254	0.0351431	0.870253	2.23702e-135
P	=~	SCZ	0.183231	0.0135173	0.36973	0.0272755	0.36973	7.36408e-42
P	=~	BPD	0.195387	0.0124921	0.454337	0.0290482	0.454337	3.84031e-55
P	=~	DrugUD	0.196505	0.0275183	0.59585	0.0834421	0.595848	9.27393e-13
P	=~	AUD	0.167072	0.0149862	0.495739	0.0444671	0.495739	7.28753e-29
SCZ	~~	BPD	0.111948	0.00638874	0.52527	0.0299766	0.634611	9.62421e-69
OCD	~~	Eat	0.0765221	0.0176421	0.488471	0.112616	0.594456	1.44125e-05
DEP	~~	DEP	0.00503182	0.00299846	0.0721539	0.0429967	0.0721539	0.093321
PTSD	~~	PTSD	0.0352513	0.0139385	0.362037	0.143151	0.362037	0.0114369
OCD	~~	OCD	0.142431	0.0317284	0.763022	0.169972	0.76302	7.15389e-06
HARM	~~	HARM	0.0278088	0.00261661	0.576991	0.0542909	0.576991	2.21352e-26
Eat	~~	Eat	0.116339	0.0182548	0.884914	0.138852	0.884915	1.85288e-10
ANX	~~	ANX	0.0173283	0.00394481	0.242659	0.0552417	0.242659	1.11965e-05
SCZ	~~	SCZ	0.212027	0.00980893	0.863299	0.0399385	0.8633	1.27854e-103
BPD	~~	BPD	0.146765	0.00888182	0.793578	0.048025	0.793578	2.455e-61
DrugUD	~~	DrugUD	0.0701457	0.0500208	0.644968	0.459916	0.644965	0.160817
AUD	~~	AUD	0.0856672	0.0106703	0.754245	0.0939447	0.754243	9.86043e-16
P	~~	P	1		1		1
N.B.Meta: Meta-analyzed GWAS results using MetaL. Alcohol Hazardous Use or Dependence (AUD), Anxiety Panic Phobia Disorder (ANX), Bipolar Disorder (BPD), Depression (DEP), Drug Hazardous Use or Dependence (DrugUD*), Eating Disorder (EAT), Obsessive-Compulsive Disorder (OCD), Post-Traumatic Stress Disorder (PTSD), Schizophrenia (SCZ), and Self-Harm Thought or Action (HARM).

### Sheet: Table 2. Correlated Factors
Table 2. Correlated Factors Model Parameter Estimates from Genomic SEM
lhs	op	rhs	Unstand Est	Unstand SE	STD Genotype	STD Genotype SE	STD All	p value
Internalizing	=~	DEP	0.260068	0.00795784	0.984815	0.0301345	0.984815	2.93858e-234
Internalizing	=~	PTSD	0.251137	0.0186062	0.804824	0.0596275	0.804824	1.617e-41
Internalizing	=~	OCD	0.209695	0.0276351	0.485348	0.0639626	0.485348	3.24893e-14
Internalizing	=~	HARM	0.144461	0.00756262	0.658027	0.0344482	0.658027	2.43205e-81
Internalizing	=~	Eat	0.122249	0.0181208	0.337159	0.0499764	0.337159	1.51598e-11
Internalizing	=~	ANX	0.235253	0.00947562	0.88035	0.0354591	0.88035	4.55951e-136
Thought Disorder	=~	BPD	0.396135	0.015941	0.921142	0.0370679	0.921142	2.57801e-136
Thought Disorder	=~	SCZ	0.372975	0.0175005	0.752602	0.0353131	0.752602	8.74084e-101
Externalizing	=~	DrugUD	0.217385	0.0465059	0.659166	0.141017	0.659166	2.94884e-06
Externalizing	=~	AUD	0.198086	0.0408029	0.587764	0.12107	0.587764	1.20559e-06
OCD	~~	Eat	0.0767581	0.0176396	0.489979	0.1126	0.595265	1.35223e-05
Internalizing	~~	Externalizing	0.751116	0.144548	0.751115	0.144548	0.751115	2.03302e-07
Internalizing	~~	Thought Disorder	0.46463	0.0255456	0.46463	0.0255456	0.46463	6.39214e-74
Thought Disorder	~~	Externalizing	0.658177	0.147499	0.658175	0.147498	0.658175	8.10989e-06
DEP	~~	DEP	0.00210183	0.00316708	0.030139	0.0454146	0.030139	0.506914
PTSD	~~	PTSD	0.0342989	0.0139261	0.352258	0.143024	0.352258	0.0137808
OCD	~~	OCD	0.142697	0.0316972	0.764438	0.169805	0.764437	6.73581e-06
HARM	~~	HARM	0.0273273	0.00260257	0.567001	0.0539995	0.567001	8.62705e-26
Eat	~~	Eat	0.116524	0.0182533	0.886325	0.138841	0.886324	1.72794e-10
ANX	~~	ANX	0.0160661	0.00393868	0.224983	0.0551557	0.224983	4.52197e-05
BPD	~~	BPD	0.0280185	0.0127211	0.151497	0.0687844	0.151497	0.0276282
SCZ	~~	SCZ	0.10649	0.0122238	0.43359	0.049771	0.43359	2.99278e-18
DrugUD	~~	DrugUD	0.0615047	0.0488887	0.5655	0.449507	0.5655	0.208372
AUD	~~	AUD	0.0743423	0.0179489	0.654534	0.158028	0.654533	3.44448e-05
Internalizing	~~	Internalizing	1		1		1
Thought Disorder	~~	Thought Disorder	1		1		1
Externalizing	~~	Externalizing	1		1		1
N.B.Meta: Meta-analyzed GWAS results using MetaL. Alcohol Hazardous Use or Dependence (AUD), Anxiety Panic Phobia Disorder (ANX), Bipolar Disorder (BPD), Depression (DEP), Drug Hazardous Use or Dependence (DrugUD*), Eating Disorder (EAT), Obsessive-Compulsive Disorder (OCD), Post-Traumatic Stress Disorder (PTSD), Schizophrenia (SCZ), and Self-Harm Thought or Action (HARM).

### Sheet: Table 3. Second-order p
Table 3. Second-order p Factor Model Parameter Estimates from Genomic SEM
lhs	op	rhs	Unstand Est	Unstand SE	STD Genotype	STD Genotype SE	STD All	p value
Internalizing	=~	PTSD	0.965619	0.0809907	0.817205	0.0685435	0.804797	9.02578e-33
Internalizing	=~	OCD	0.806402	0.11031	0.492874	0.0674241	0.485391	2.66545e-13
Internalizing	=~	HARM	0.555448	0.0323298	0.668148	0.0388898	0.658004	3.70436e-66
Internalizing	=~	Eat	0.470083	0.070906	0.342366	0.0516417	0.337168	3.36439e-11
Internalizing	=~	ANX	0.9046	0.0448325	0.893936	0.0443041	0.880364	1.54859e-90
Thought Disorder	=~	BPD	1.062	0.0776425	1.22386	0.0894759	0.921109	1.37212e-42
Externalizing	=~	AUD	0.914299	0.143661	0.894106	0.140351	0.605836	1.96205e-10
OCD	~~	Eat	0.0767543	0.0176397	0.48996	0.112601	0.59526	1.3538e-05
P	=~	Externalizing	1.17612	0.19844	0.943129	0.158965	0.99891	3.08817e-09
P	=~	Thought Disorder	1.25519	0.16379	0.669033	0.0872495	0.637952	1.81036e-14
Externalizing	~~	Externalizing	0.00100019	0.0189811	0.000999974	0.174877	0.002178	0.957976
DEP	~~	DEP	0.00210154	0.00316678	0.030134	0.0454113	0.030134	0.506932
PTSD	~~	PTSD	0.0343042	0.0139266	0.352302	0.143028	0.352301	0.0137697
OCD	~~	OCD	0.142686	0.0316969	0.764396	0.169803	0.764395	6.74476e-06
HARM	~~	HARM	0.0273291	0.00260281	0.567031	0.0540035	0.567031	8.65408e-26
Eat	~~	Eat	0.116523	0.018253	0.886318	0.138839	0.886318	1.72747e-10
ANX	~~	ANX	0.0160639	0.00393886	0.22496	0.0551578	0.22496	4.53636e-05
SCZ	~~	SCZ	0.106478	0.0122231	0.433551	0.0497688	0.433551	3.00635e-18
BPD	~~	BPD	0.0280319	0.0127205	0.151558	0.0687818	0.151558	0.0275468
DrugUD	~~	DrugUD	0.0580552	0.0489035	0.540826	0.449605	0.540853	0.235173
AUD	~~	AUD	0.0711932	0.0181343	0.632962	0.159297	0.632963	8.6413e-05
Internalizing	~~	Internalizing	0.031702	0.00543191	0.454826	0.0778385	0.468957	5.33867e-09
Thought Disorder	~~	Thought Disorder	0.0825094	0.0108337	0.335914	0.0441003	0.593017	2.616e-14
P	~~	P	0.0359335	0.00467238	0.51504	0.0669352	0.51504	1.46423e-14
Internalizing	=~	DEP	1		1		0.984818
Thought Disorder	=~	SCZ	1		1		0.752628
Externalizing	=~	DrugUD	1		1		0.677604
P	=~	Internalizing	1		1		0.728727
N.B.Meta: Meta-analyzed GWAS results using MetaL. Alcohol Hazardous Use or Dependence (AUD), Anxiety Panic Phobia Disorder (ANX), Bipolar Disorder (BPD), Depression (DEP), Drug Hazardous Use or Dependence (DrugUD*), Eating Disorder (EAT), Obsessive-Compulsive Disorder (OCD), Post-Traumatic Stress Disorder (PTSD), Schizophrenia (SCZ), and Self-Harm Thought or Action (HARM).

### Sheet: Tbale 4. Bifactor
Table 4. Bifactor Model Parameter Estimates from Genomic SEM
lhs	op	rhs	Unstand Est	Unstand SE	STD Genotype	STD Genotype SE	STD All	p value
Internalizing	=~	PTSD	0.88821	0.211281	0.735142	0.176067	0.451606	2.62322e-05
Internalizing	=~	OCD	-0.756298	0.49633	-0.459998	0.298711	-0.282581	0.127564
Internalizing	=~	HARM	0.644507	0.116598	0.759225	0.138121	0.4664	3.24653e-08
Internalizing	=~	Eat	-0.478307	0.284813	-0.346701	0.204676	-0.212982	0.093079
Internalizing	=~	ANX	0.668232	0.114792	0.649537	0.11252	0.399017	5.8403e-09
P	=~	PTSD	0.984107	0.109464	0.83229	0.0925186	0.66205	2.46707e-19
P	=~	OCD	1.46519	0.193765	0.895107	0.118341	0.712017	3.97889e-14
P	=~	HARM	0.532711	0.0389578	0.640201	0.0467259	0.509251	1.45122e-42
P	=~	Eat	0.877344	0.127805	0.638691	0.092978	0.50805	6.66294e-12
P	=~	ANX	0.96515	0.0565103	0.951854	0.055828	0.757157	2.12037e-65
P	=~	SCZ	1.01611	0.120717	0.540057	0.0642007	0.429591	3.85242e-17
P	=~	BPD	1.06552	0.126118	0.652627	0.0772918	0.519135	2.9478e-17
P	=~	DrugUD	1.00541	0.167549	0.803281	0.133926	0.638974	1.96466e-09
P	=~	AUD	0.869764	0.104981	0.679932	0.0821424	0.540855	1.18123e-16
DEP	~~	DEP	0.000999961	0.00404315	0.00100007	0.05972	0.00100007	0.804659
PTSD	~~	PTSD	0.0344913	0.0141272	0.357741	0.144955	0.357742	0.0146271
OCD	~~	OCD	0.077553	0.0467425	0.41318	0.250397	0.41318	0.097085
HARM	~~	HARM	0.025034	0.00250434	0.523135	0.0518586	0.523135	1.58316e-23
Eat	~~	Eat	0.0917364	0.0206514	0.696524	0.157134	0.696524	8.90672e-06
ANX	~~	ANX	0.0189626	0.0038154	0.267498	0.0534511	0.267498	6.69445e-07
SCZ	~~	SCZ	0.10006	0.00857321	0.345215	0.0360012	0.345215	1.78839e-31
BPD	~~	BPD	0.0348779	0.00772415	0.260262	0.0412009	0.260262	6.31857e-06
DrugUD	~~	DrugUD	0.0597022	0.048795	0.549871	0.448518	0.549871	0.221129
AUD	~~	AUD	0.0757081	0.0189741	0.665635	0.169766	0.665635	6.6051e-05
Internalizing	~~	Internalizing	0.0257174	0.00700743	0.377377	0.102408	0.377377	0.000242541
Thought Disorder	~~	Thought Disorder	0.100137	0.00737911	0.470237	0.0345926	0.470237	6.00772e-42
Externalizing	~~	Externalizing	0.00460545	0.0170024	0.041841	0.152963	0.041841	0.78649
P	~~	P	0.0439755	0.00529469	0.632748	0.0762728	0.632748	9.93293e-17
Internalizing	=~	DEP	1		1		0.610921
Thought Disorder	=~	SCZ	1		1		0.685738
Thought Disorder	=~	BPD	1		1		0.685738
Externalizing	=~	DrugUD	1		1		0.204551
Externalizing	=~	AUD	1		1		0.204551
P	=~	DEP	1		1		0.791067
Thought Disorder	~~	P	0		0		0
Internalizing	~~	P	0		0		0
Externalizing	~~	P	0		0		0
Internalizing	~~	Thought Disorder	0		0		0
Internalizing	~~	Externalizing	0		0		0
Thought Disorder	~~	Externalizing	0		0		0
N.B.Meta: Meta-analyzed GWAS results using MetaL. Alcohol Hazardous Use or Dependence (AUD), Anxiety Panic Phobia Disorder (ANX), Bipolar Disorder (BPD), Depression (DEP), Drug Hazardous Use or Dependence (DrugUD*), Eating Disorder (EAT), Obsessive-Compulsive Disorder (OCD), Post-Traumatic Stress Disorder (PTSD), Schizophrenia (SCZ), and Self-Harm Thought or Action (HARM).

### Sheet: Table 5. Model Fit Indices
Table 5. Model Fit Indices for the Genomic SEM Results across all Single Nucleotide Polymorphisms
Model	chisq	df	p_chisq	AIC	CFI	SRMR
Single P-Factor	195.138	33	6.6e-25	239.138	0.961337	0.0863646
Correlated Factors	146.233	31	6.98e-17	194.233	0.972522	0.0846461
Hierarchical P-Factor	146.931	31	5.27e-17	194.931	0.972356	0.0848422
Bifactor	127.027	27	6.49e-15	183.027	0.976148	0.0916117
				Mean	0.970591	0.0868662
				Min	0.961337	0.0846461
				Max	0.976148	0.0916117
