## Supplemental Tables for "Characterizing the phenotypic and genetic structure of psychopathology in UK Biobank"

### Sheet: Sheet1
Table 1. Genetic correlation of Internalzing (INT) factor with external traits (Phenotype)
	INTp			INTg
Phenotype	Std Estimate	Std SE	p	Std Estimate	Std SE	p
Blood pressure	0.108269	0.0272025	6.88883e-05	0.138346	0.0279466	7.40687e-07
Asthma	0.160618	0.0333904	1.50692e-06	0.166484	0.0340916	1.04252e-06
Headache	0.377982	0.0434474	3.32546e-18	0.371276	0.043031	6.23694e-18
Neck or shoulder pain	0.395761	0.0478645	1.35824e-16	0.462948	0.0530293	2.54601e-18
Back pain	0.362313	0.0423339	1.1437e-17	0.40659	0.045926	8.50916e-19
Stomach or abdominal pain	0.608978	0.0872318	2.92782e-12	0.648555	0.0928006	2.77448e-12
Hip pain	0.37335	0.0575595	8.79574e-11	0.442303	0.0639337	4.57545e-12
Knee pain	0.197322	0.0393454	5.3005e-07	0.252268	0.0419443	1.80617e-09
Leisure/social activities: Sports club or gym	-0.259227	0.0449284	7.93741e-09	-0.282678	0.0451033	3.67264e-10
Leisure/social activities: Pub or social club	-0.276198	0.0498725	3.05822e-08	-0.199417	0.0454201	1.13089e-05
Leisure/social activities: Religious group	0.066032	0.0350057	0.0592511	0.0300958	0.0345497	0.383712
Leisure/social activities: Adult education class	0.220266	0.0525499	2.77058e-05	0.166227	0.0481191	0.000551336
Own outright by you or someone in your household	-0.197164	0.0457295	1.62129e-05	-0.281208	0.0507073	2.92772e-08
Own with a mortgage	0.0770938	0.0559026	0.167873	0.120778	0.0574503	0.0355253
Rent from local authority local council housing association	0.246458	0.0506277	1.12708e-06	0.319084	0.0558142	1.08484e-08
Rent from private landlord or letting agency	0.217626	0.0875532	0.0129318	0.293726	0.103181	0.0044174
Alzheimer's disease	0.0937354	0.0626534	0.13463	0.137012	0.0750451	0.0678922
Age at first sex	-0.0951353	0.0266409	0.000355599	-0.170241	0.0276812	7.7443e-10
Autism iPsych & PGC	0.52711	0.0631454	6.9686e-17	0.544786	0.0687953	2.39535e-15
Automobile speeding propensity	-0.110385	0.0297488	0.000206808	-0.0796554	0.0297076	0.00733341
Body mass index BMI	0.0609985	0.0215544	0.00465519	0.088155	0.0221154	6.71579e-05
Antisocial behavior	0.453331	0.307142	0.139955	0.57425	0.398228	0.1493
Childhood intelligence	0.0672168	0.0660221	0.308632	0.01447	0.0662937	0.827226
Chronotype	-0.0766191	0.0248248	0.00202602	-0.0838293	0.0255541	0.00103635
Chronic kidney disease	-0.0396423	0.0797042	0.618928	-0.0533913	0.0810768	0.510201
Coronary artery disease	0.153516	0.0303967	4.40839e-07	0.182622	0.0320643	1.23018e-08
Carbohydrates diet	0.0164642	0.0343687	0.631909	-0.0371866	0.0344911	0.280959
Fat diet	-0.031864	0.0422387	0.450624	-0.0258176	0.0415219	0.534086
Protein diet	-0.0406959	0.0443451	0.358775	-0.0564866	0.0457886	0.21734
Sugar diet	-0.0507443	0.0374871	0.175848	-0.0848372	0.0386546	0.0281811
Infant head circumference	-0.0462182	0.0798911	0.562912	-0.0200392	0.0780128	0.797263
Heart rate	0.00279291	0.0233285	0.9047	0.00460088	0.0233253	0.843633
Maternal smoking around birth	0.133858	0.0329699	4.90752e-05	0.209029	0.0351849	2.83537e-09
Fathers age at death	-0.146367	0.0514971	0.00447981	-0.228077	0.0584284	9.47973e-05
Infant birth weight	0.0939409	0.0287786	0.00109751	0.0844489	0.0286942	0.00324978
Age at first facial hair male	0.0289811	0.0316643	0.360056	0.0420737	0.0327711	0.199187
Cancer diagnosed by doctor	0.168279	0.0733858	0.0218429	0.215751	0.0789216	0.00626191
Mothers age at death	-0.170442	0.081929	0.0374931	-0.25231	0.0930239	0.00668161
Age at menopause	-0.1374	0.0393677	0.000482745	-0.161368	0.0406178	7.10216e-05
Family relationship satisfaction	-0.546357	0.0734837	1.04506e-13	-0.537826	0.0744257	4.96146e-13
Friendships satisfaction	-0.533449	0.0753438	1.43948e-12	-0.503188	0.0722018	3.18784e-12
General risk tolerance	0.186542	0.0340612	4.33365e-08	0.233288	0.0342008	9.03305e-12
Conscientiousness GPC	-0.173794	0.131776	0.187219	-0.236984	0.147957	0.10922
Openness GPC	0.276357	0.106805	0.0096677	0.278329	0.106541	0.0089906
Extraversion GPC	-0.187252	0.0731317	0.010453	-0.15021	0.0709509	0.0342527
Age of smoking initiation GSCAN	-0.137737	0.0370954	0.000204792	-0.239296	0.0412488	6.58148e-09
Cigarettes per day GSCAN	0.206767	0.0338133	9.65911e-10	0.258279	0.0359566	6.81557e-13
Smoking cessation GSCAN	0.0838125	0.0426102	0.0491889	0.155736	0.0462235	0.000753832
Educational attainment Lee 2018	0.0812753	0.0257044	0.00156735	0.0188363	0.0250187	0.451519
Height Yengo 2018	0.000709644	0.0189309	0.9701	-0.00916142	0.018667	0.623579
Household income Hill 2016	-0.180971	0.0552663	0.00105833	-0.226609	0.0577785	8.7804e-05
Townsend deprivation index Hill 2016	0.308842	0.0638546	1.32056e-06	0.423627	0.0784847	6.75469e-08
Insomnia Jansen 2018	0.39805	0.0429172	1.77879e-20	0.437511	0.0461454	2.51565e-21
Intelligence Savage 2018	0.0872645	0.0280272	0.00184844	0.0684342	0.0275347	0.0129406
HDL	-0.0214122	0.0369766	0.562539	-0.0279337	0.0373855	0.454969
LDL	-0.03999	0.0394538	0.310778	-0.015423	0.038842	0.69131
Total cholesterol	-0.039806	0.0368876	0.280529	-0.0106123	0.0365634	0.771632
Triglycerides	0.0429444	0.0398989	0.281778	0.0697952	0.0411218	0.0896435
Age at menarche	-0.0876265	0.0270176	0.0011815	-0.0796068	0.0277334	0.004099
Number of sexual partners	0.26584	0.0299237	6.45442e-19	0.363969	0.0325258	4.55694e-29
Parental lifespan Timmers 2019	-0.122387	0.0390344	0.00171646	-0.208413	0.0447357	3.1812e-06
Parkinson's disease	0.033569	0.0524846	0.522429	0.0167455	0.0522777	0.748735
Rheumatod arthritis	-0.110102	0.0407675	0.00691888	-0.0903624	0.0410976	0.027898
Sleep duration Jansen 2018	-0.109758	0.0300101	0.000254801	-0.124435	0.0314018	7.41175e-05
Subjective wellbeing Okbay 2016	-0.797701	0.116372	7.14352e-12	-0.845474	0.124798	1.24633e-11
Type 2 diabetes	0.0802084	0.0254175	0.00160142	0.0974779	0.0257748	0.00015564
Tourette's syndrome	0.332341	0.0700644	2.10205e-06	0.29519	0.0670005	1.05401e-05
Waisttohip ratio WHR	0.0693599	0.0223909	0.00195036	0.108385	0.0230845	2.66456e-06
N.B; INT p: Internalizing Factor from Phenotypic Model INT g: Internalizing Factor from Genetic Model
