## Supplemental Tables for "Characterizing the phenotypic and genetic structure of psychopathology in UK Biobank"

### Sheet: Table 1
Table 1. Sex and Age Effects and Interactions by Phenotype
Model	Effects	Estimate	SE	z	p	sig	sig < 0.05/(5*10)
Eating Disorders (Any, inlcuding Anorexia) (Yes/No)	Intercept	-6.02426	0.0389333	-154.733	0	1	1			sig < 0.05	sig < 0.05/(5*10)
	Sex	2.20702	0.0778666	28.3436	1.00366e-176	1	1		Sex	9	8
	MaxAge	0.189224	0.0565625	3.3454	0.000821626	1	1		MaxAge	8	8
	MaxAge2	-0.00155418	0.000475703	-3.26712	0.00108648	1	1		MaxAge2	8	8
	Sex:MaxAge	0.11848	0.113125	1.04734	0.294944	0	0		Sex:MaxAge	3	1
	Sex:MaxAge2	-0.00115008	0.000951406	-1.20882	0.22673	0	0		Sex:MaxAge2	3	1
Bipolar Disorder (I & II) (Yes/No)	Intercept	-4.58536	0.0144644	-317.01	0	1	1
	Sex	-0.0187736	0.0289288	-0.648959	0.516365	0	0
	MaxAge	0.0872219	0.02787	3.1296	0.00175043	1	1
	MaxAge2	-0.000953179	0.000222348	-4.28689	1.81195e-05	1	1
	Sex:MaxAge	-0.0275457	0.0557399	-0.494182	0.621178	0	0
	Sex:MaxAge2	0.000153088	0.000444695	0.344254	0.730655	0	0
Obcessive Compulsive Disorder (Yes/No)	Intercept	-5.94231	0.0279398	-212.683	0	1	1
	Sex	0.129413	0.0558795	2.31593	0.0205621	1	0
	MaxAge	0.0700598	0.0399366	1.75427	0.0793836	0	0
	MaxAge2	-0.000528751	0.000337596	-1.56623	0.117296	0	0
	Sex:MaxAge	0.0381599	0.0798733	0.477755	0.632824	0	0
	Sex:MaxAge2	-0.000347205	0.000675192	-0.514231	0.60709	0	0
Schizophrenia (Yes/No)	Intercept	-5.66317	0.0243024	-233.029	0	1	1
	Sex	-0.389564	0.0486048	-8.01493	1.10198e-15	1	1
	MaxAge	-0.039226	0.0327119	-1.19914	0.230475	0	0
	MaxAge2	0.000210327	0.000281339	0.747594	0.454705	0	0
	Sex:MaxAge	-0.133508	0.0654238	-2.04066	0.0412849	1	0
	Sex:MaxAge2	0.00132228	0.000562678	2.34997	0.0187748	1	0
Post Traumatic Stress Disorder (Yes/No)	Intercept	-3.93195	0.0107874	-364.495	0	1	1
	Sex	0.494825	0.0215748	22.9354	2.06306e-116	1	1
	MaxAge	0.219503	0.01643	13.3599	1.03765e-40	1	1
	MaxAge2	-0.00165384	0.000137126	-12.0607	1.70267e-33	1	1
	Sex:MaxAge	-0.0327017	0.0328601	-0.995179	0.319649	0	0
	Sex:MaxAge2	0.000305034	0.000274252	1.11224	0.266034	0	0
General Anxiety (Yes/No)	Intercept	-2.20874	0.00490079	-450.691	0	1	1
	Sex	0.544039	0.00980158	55.5052	0	1	1
	MaxAge	-0.0223517	0.00629884	-3.54855	0.000387363	1	1
	MaxAge2	0.000351184	5.33476e-05	6.58293	4.61259e-11	1	1
	Sex:MaxAge	-0.00898819	0.0125977	-0.71348	0.475549	0	0
	Sex:MaxAge2	9.94272e-05	0.000106695	0.93188	0.351398	0	0
Self-Harm (Yes/No)	Intercept	-2.1858	0.00486977	-448.851	0	1	1
	Sex	0.375807	0.00973954	38.5857	0	1	1
	MaxAge	0.0679574	0.00686491	9.89924	4.1944e-23	1	1
	MaxAge2	-0.000282467	5.71024e-05	-4.94667	7.54934e-07	1	1
	Sex:MaxAge	-0.00165603	0.0137298	-0.120616	0.903995	0	0
	Sex:MaxAge2	6.43376e-05	0.000114205	0.563352	0.573195	0	0
Lifetime Depression (Yes/No)	Intercept	-1.42479	0.00368042	-387.126	0	1	1
	Sex	0.560617	0.00736085	76.162	0	1	1
	MaxAge	0.0376455	0.00515123	7.30805	2.7105e-13	1	1
	MaxAge2	-0.000176187	4.33699e-05	-4.06243	4.85653e-05	1	1
	Sex:MaxAge	-0.0267503	0.0103025	-2.59649	0.00941814	1	0
	Sex:MaxAge2	0.000221021	8.67397e-05	2.54809	0.0108314	1	0
Alcohol Hazardous Use/Dependence (Yes/No)	Intercept	-3.47397	0.00864931	-401.647	0	1	1
	Sex	-0.928101	0.0172986	-53.6518	0	1	1
	MaxAge	0.0952294	0.0118731	8.02062	1.05216e-15	1	1
	MaxAge2	-0.000706605	0.000100495	-7.03121	2.04745e-12	1	1
	Sex:MaxAge	0.0183391	0.0237462	0.772297	0.439939	0	0
	Sex:MaxAge2	-0.000281452	0.000200991	-1.40032	0.161417	0	0
Other Substance Addiction (with daily Cannabis, but no Alcohol) (Yes/No)	Intercept	-4.79699	0.0158914	-301.862	0	1	1
	Sex	-0.479956	0.0317827	-15.1011	1.59141e-51	1	1
	MaxAge	-0.192732	0.0215158	-8.9577	3.31532e-19	1	1
	MaxAge2	0.00165626	0.000188891	8.76829	1.81398e-18	1	1
	Sex:MaxAge	-0.258957	0.0430315	-6.01784	1.76764e-09	1	1
	Sex:MaxAge2	0.00250428	0.000377783	6.62887	3.38257e-11	1	1
