## Supplemental Tables for "Characterizing the phenotypic and genetic structure of psychopathology in UK Biobank"

### Sheet: Table 1. Surface areas
Table 1. Polygenic index associations with cortical surface areas
	First-order p factor				Significance		Second-order p factor				Significance		Internalizing				Significance		Externalizing				Significance		Thought Disorders				Significance
Region	Estimate	SE	t	p	p < 0.05	p < 0.05/62	Estimate	SE	t	p	p < 0.05	p < 0.05/62	Estimate	SE	t	p	p < 0.05	p < 0.05/62	Estimate	SE	t	p	p < 0.05	p < 0.05/62	Estimate	SE	t	p	p < 0.05	p < 0.05/62
caudalanteriorcingulate left	0.00568341	0.00605729	0.938276	0.348112	0	0	0.00457524	0.00605777	0.755267	0.450096	0	0	0.00561974	0.006057	0.927809	0.353516	0	0	0.00316127	0.0060576	0.521868	0.601767	0	0	0.00878487	0.00605801	1.45012	0.147037	0	0
caudalmiddlefrontal left	0.0062248	0.00607779	1.02419	0.305757	0	0	0.00575901	0.00607826	0.947478	0.343405	0	0	0.00338691	0.0060776	0.557279	0.577342	0	0	0.00373225	0.00607812	0.614048	0.53919	0	0	0.0111225	0.00607838	1.82984	0.0672856	0	0
cuneus left	-0.0106836	0.00602589	-1.77295	0.0762499	0	0	-0.00959158	0.00602641	-1.59159	0.111489	0	0	-0.0087052	0.00602573	-1.44467	0.148563	0	0	-0.00842898	0.00602627	-1.39871	0.161914	0	0	-0.00449351	0.00602708	-0.745553	0.455945	0	0
entorhinal left	0.0106405	0.00616188	1.72683	0.0842106	0	0	0.00835925	0.00616248	1.35647	0.174961	0	0	0.0063401	0.00616184	1.02893	0.303523	0	0	0.00593492	0.00616239	0.963087	0.335513	0	0	0.0168801	0.0061622	2.73929	0.00616166	1	0
fusiform left	-0.00811125	0.00569717	-1.42373	0.154537	0	0	-0.0133637	0.00569718	-2.34567	0.019001	1	0	-0.0017825	0.00569713	-0.312876	0.754377	0	0	-0.0164906	0.00569665	-2.89478	0.00379761	1	0	-0.0104514	0.00569784	-1.83426	0.0666271	0	0
inferiorparietal left	-0.00144396	0.00600455	-0.240477	0.809962	0	0	-0.00591044	0.00600488	-0.984274	0.32499	0	0	0.000364355	0.00600427	0.0606826	0.951612	0	0	-0.00917957	0.0060045	-1.52878	0.126332	0	0	0.00160186	0.00600542	0.266735	0.789675	0	0
inferiortemporal left	0.00213638	0.00573743	0.372358	0.70963	0	0	-0.000553442	0.00573787	-0.0964544	0.923161	0	0	0.00311287	0.00573714	0.542583	0.587422	0	0	-0.000572847	0.00573767	-0.0998396	0.920473	0	0	0.00386585	0.00573822	0.673702	0.500507	0	0
isthmuscingulate left	0.000990048	0.00576145	0.17184	0.863565	0	0	-0.00272801	0.00576185	-0.473461	0.635889	0	0	0.0018088	0.00576117	0.313963	0.753551	0	0	0.00220378	0.00576167	0.38249	0.702101	0	0	-0.00219324	0.00576227	-0.38062	0.703489	0	0
lateraloccipital left	-0.0132872	0.00577054	-2.3026	0.02131	1	0	-0.015443	0.00577074	-2.67608	0.00745387	1	0	-0.0112699	0.00577044	-1.95303	0.0508271	0	0	-0.0173361	0.00577032	-3.00435	0.00266424	1	0	-0.00379254	0.00577196	-0.657063	0.511146	0	0
lateralorbitofrontal left	-7.67484e-05	0.00561337	-0.0136724	0.989091	0	0	-0.00432198	0.00561371	-0.769897	0.441369	0	0	-0.00106971	0.0056131	-0.190573	0.848862	0	0	-0.000626579	0.00561359	-0.111618	0.911127	0	0	0.00631003	0.00561403	1.12397	0.261035	0	0
lingual left	-0.0125538	0.00606047	-2.07143	0.0383292	1	0	-0.0156842	0.00606061	-2.58789	0.00966245	1	0	-0.00952416	0.00606041	-1.57154	0.116071	0	0	-0.0173017	0.00606022	-2.85496	0.00430783	1	0	-0.00967448	0.00606156	-1.59604	0.110494	0	0
medialorbitofrontal left	-0.000175804	0.00572432	-0.0307118	0.9755	0	0	-0.00353255	0.0057247	-0.617072	0.537193	0	0	-0.00299219	0.00572402	-0.522742	0.601159	0	0	-0.00183507	0.00572454	-0.320562	0.748545	0	0	0.00845625	0.0057249	1.4771	0.139662	0	0
middletemporal left	0.00122111	0.00576093	0.211963	0.832138	0	0	-0.0021045	0.00576135	-0.365279	0.714906	0	0	0.00333345	0.00576063	0.57866	0.562824	0	0	-0.00644593	0.00576102	-1.11889	0.263199	0	0	0.00225933	0.00576176	0.392125	0.694969	0	0
parahippocampal left	-0.00246007	0.00608664	-0.404176	0.686087	0	0	-0.00551316	0.006087	-0.905727	0.36509	0	0	-0.000643814	0.00608637	-0.10578	0.915758	0	0	0.00244837	0.00608688	0.402238	0.687512	0	0	-0.00425235	0.00608748	-0.69854	0.484846	0	0
paracentral left	-0.000950612	0.006044	-0.157282	0.875024	0	0	0.000128273	0.00604445	0.0212216	0.983069	0	0	-0.0025447	0.0060437	-0.42105	0.673722	0	0	0.00257753	0.00604422	0.426446	0.669787	0	0	0.0059896	0.00604476	0.990875	0.321756	0	0
parsopercularis left	-0.0125452	0.0061381	-2.04383	0.0409809	1	0	-0.015611	0.00613826	-2.54323	0.0109895	1	0	-0.00955412	0.00613803	-1.55655	0.119592	0	0	-0.00390143	0.00613882	-0.635534	0.525086	0	0	-0.00977578	0.0061392	-1.59235	0.111318	0	0
parsorbitalis left	-0.0110905	0.00582755	-1.90311	0.0570382	0	0	-0.0139835	0.00582772	-2.39948	0.016426	1	0	-0.0115275	0.00582724	-1.97821	0.0479166	1	0	0.00627311	0.00582808	1.07636	0.281777	0	0	-0.00152814	0.00582882	-0.262169	0.793193	0	0
parstriangularis left	-0.0131485	0.00602392	-2.18271	0.0290667	1	0	-0.015799	0.0060241	-2.62263	0.00873083	1	0	-0.00963939	0.00602391	-1.60019	0.10957	0	0	-0.00109135	0.00602475	-0.181144	0.856256	0	0	-0.00888789	0.00602511	-1.47514	0.140188	0	0
pericalcarine left	-0.0169279	0.0063044	-2.6851	0.0072558	1	0	-0.0168836	0.00630487	-2.67787	0.00741426	1	0	-0.0147861	0.00630432	-2.34539	0.0190154	1	0	-0.011237	0.00630517	-1.78218	0.0747319	0	0	-0.00941609	0.00630596	-1.4932	0.135397	0	0
postcentral left	0.00135539	0.00576534	0.235093	0.814138	0	0	0.00020577	0.00576577	0.0356882	0.971531	0	0	-0.00138508	0.00576507	-0.240254	0.810135	0	0	0.00213641	0.00576556	0.370547	0.710978	0	0	0.0104538	0.00576579	1.81307	0.0698334	0	0
posteriorcingulate left	0.00297374	0.00602507	0.493561	0.62162	0	0	0.00156196	0.00602554	0.259223	0.795466	0	0	0.00448749	0.00602475	0.744842	0.456374	0	0	0.00216212	0.00602533	0.358838	0.719719	0	0	0.00335725	0.00602594	0.557133	0.577442	0	0
precentral left	-0.00403952	0.00570339	-0.708267	0.478786	0	0	-0.00515364	0.00570377	-0.90355	0.366243	0	0	-0.00675992	0.00570301	-1.18532	0.235901	0	0	0.00622931	0.00570353	1.09219	0.274763	0	0	0.00194796	0.00570426	0.341492	0.732737	0	0
precuneus left	0.00201816	0.00582846	0.346259	0.729151	0	0	-0.00141494	0.00582889	-0.242746	0.808204	0	0	0.00286526	0.00582817	0.491623	0.62299	0	0	-0.00590077	0.00582858	-1.01239	0.311364	0	0	0.00558377	0.00582921	0.957896	0.338125	0	0
rostralanteriorcingulate left	0.00364074	0.00582277	0.625259	0.531807	0	0	0.00230886	0.00582323	0.396491	0.691747	0	0	0.000666077	0.00582254	0.114396	0.908925	0	0	0.00368332	0.005823	0.632546	0.527036	0	0	0.00990929	0.00582332	1.70166	0.0888325	0	0
rostralmiddlefrontal left	-0.00278823	0.00576923	-0.483293	0.628892	0	0	-0.0049468	0.00576959	-0.857391	0.391237	0	0	-0.00303777	0.00576895	-0.526573	0.598495	0	0	-0.00451319	0.00576941	-0.782261	0.434069	0	0	0.00397998	0.00577004	0.689767	0.490347	0	0
superiorfrontal left	-0.000996991	0.00559248	-0.178274	0.85851	0	0	-0.00139609	0.00559288	-0.249619	0.802884	0	0	-0.00236132	0.0055922	-0.422253	0.672844	0	0	0.000388308	0.0055927	0.0694312	0.944647	0	0	0.0105063	0.00559288	1.87852	0.0603221	0	0
superiorparietal left	0.000652945	0.00607848	0.107419	0.914457	0	0	-0.000870607	0.00607893	-0.143217	0.88612	0	0	0.000813763	0.0060782	0.133882	0.893497	0	0	-0.00883708	0.00607846	-1.45383	0.146005	0	0	0.00966136	0.00607905	1.58929	0.112009	0	0
superiortemporal left	-0.00323752	0.00554197	-0.584183	0.559103	0	0	-0.00711818	0.00554223	-1.28435	0.199031	0	0	-0.000651133	0.00554175	-0.117496	0.906468	0	0	-0.00171692	0.00554222	-0.309789	0.756724	0	0	-0.00168528	0.0055428	-0.304049	0.761093	0	0
supramarginal left	0.000928361	0.00578619	0.160444	0.872532	0	0	-0.001467	0.00578661	-0.253517	0.799871	0	0	0.000754425	0.00578591	0.13039	0.896259	0	0	0.0113549	0.00578596	1.9625	0.0497156	1	0	-0.00024421	0.00578703	-0.0421996	0.96634	0	0
transversetemporal left	-0.010134	0.00616454	-1.64392	0.100207	0	0	-0.0123556	0.00616483	-2.00421	0.0450583	1	0	-0.00648337	0.00616446	-1.05173	0.292932	0	0	-0.00586625	0.00616502	-0.951539	0.34134	0	0	-0.00364103	0.00616574	-0.590526	0.554844	0	0
insula left	-0.0044572	0.00561907	-0.793228	0.427653	0	0	-0.00595715	0.00561942	-1.0601	0.28911	0	0	-0.0046956	0.0056188	-0.835695	0.403335	0	0	0.00956502	0.00561903	1.70225	0.0887206	0	0	0.00314579	0.00561992	0.559758	0.57565	0	0
caudalanteriorcingulate right	0.0056456	0.00625247	0.902938	0.366568	0	0	0.00403409	0.00625299	0.645146	0.518839	0	0	0.00537628	0.00625219	0.859903	0.389851	0	0	0.0038383	0.00625278	0.613856	0.539317	0	0	0.00387188	0.00625344	0.61916	0.535817	0	0
caudalmiddlefrontal right	-0.00344376	0.00612911	-0.56187	0.57421	0	0	-0.00469394	0.00612953	-0.765791	0.443808	0	0	-0.00225118	0.00612885	-0.367308	0.713392	0	0	-0.003936	0.00612934	-0.642157	0.520778	0	0	-0.00239359	0.00613002	-0.390471	0.696192	0	0
cuneus right	-0.00863335	0.00591149	-1.46044	0.144183	0	0	-0.00842949	0.00591194	-1.42584	0.153927	0	0	-0.00698737	0.0059113	-1.18203	0.237204	0	0	-0.0155367	0.00591114	-2.62837	0.00858487	1	0	0.000173303	0.00591261	0.0293107	0.976617	0	0
entorhinal right	0.0180407	0.00615566	2.93074	0.00338468	1	0	0.0163159	0.00615632	2.65026	0.00804811	1	0	0.0150565	0.00615571	2.44593	0.0144548	1	0	0.00949552	0.0061567	1.54231	0.123012	0	0	0.0173332	0.00615664	2.81537	0.00487604	1	0
fusiform right	-0.0119346	0.00555479	-2.14853	0.031682	1	0	-0.0153343	0.00555486	-2.76051	0.00577543	1	0	-0.0060455	0.00555493	-1.08831	0.276468	0	0	-0.0109066	0.0055551	-1.96336	0.0496162	1	0	-0.0100245	0.00555576	-1.80435	0.0711891	0	0
inferiorparietal right	-0.00630968	0.00580352	-1.08722	0.276952	0	0	-0.00961934	0.00580376	-1.65743	0.0974448	0	0	-0.0034666	0.00580334	-0.597345	0.550282	0	0	-0.0068685	0.00580372	-1.18346	0.236637	0	0	-0.003947	0.00580445	-0.679997	0.496513	0	0
inferiortemporal right	0.00461581	0.00564816	0.817223	0.413809	0	0	0.00107055	0.00564865	0.189522	0.849685	0	0	0.00467418	0.00564789	0.827598	0.407907	0	0	-0.00135106	0.00564846	-0.239192	0.810959	0	0	0.00538949	0.00564895	0.954068	0.340059	0	0
isthmuscingulate right	0.00727583	0.00587886	1.23762	0.215867	0	0	0.00427238	0.00587942	0.726667	0.467437	0	0	0.00724673	0.00587859	1.23273	0.217687	0	0	0.00255075	0.00587926	0.433856	0.664397	0	0	-6.44854e-07	0.0058799	-0.000109671	0.999912	0	0
lateraloccipital right	-0.0138745	0.00569066	-2.43813	0.0147708	1	0	-0.0150734	0.00569095	-2.64867	0.00808623	1	0	-0.0122417	0.00569055	-2.15124	0.0314671	1	0	-0.00975354	0.00569124	-1.71378	0.0865818	0	0	-0.00372066	0.00569214	-0.65365	0.513344	0	0
lateralorbitofrontal right	-0.0055545	0.0055396	-1.00269	0.31602	0	0	-0.0101235	0.00553974	-1.82743	0.0676468	0	0	-0.00575842	0.00553933	-1.03955	0.298558	0	0	-0.00494287	0.00553984	-0.89224	0.372273	0	0	0.00375725	0.00554047	0.678147	0.497685	0	0
lingual right	-0.014955	0.0061335	-2.43825	0.0147657	1	0	-0.0170104	0.00613373	-2.77325	0.00555414	1	0	-0.0138095	0.00613332	-2.25155	0.0243594	1	0	-0.0183071	0.00613337	-2.98483	0.00284016	1	0	-0.0047416	0.00613507	-0.772869	0.439608	0	0
medialorbitofrontal right	-0.0108037	0.00573168	-1.8849	0.0594547	0	0	-0.0156412	0.00573164	-2.72893	0.00635867	1	0	-0.0110369	0.00573139	-1.9257	0.0541538	0	0	-0.00609875	0.0057322	-1.06395	0.287364	0	0	-0.00272692	0.00573291	-0.475661	0.63432	0	0
middletemporal right	-0.00582687	0.00569401	-1.02333	0.306161	0	0	-0.00916978	0.00569425	-1.61036	0.107333	0	0	-0.00172614	0.00569386	-0.303159	0.761772	0	0	-0.00779658	0.00569414	-1.36923	0.170941	0	0	-0.00579036	0.00569484	-1.01677	0.309272	0	0
parahippocampal right	-0.00524617	0.00598354	-0.876766	0.380622	0	0	-0.00784749	0.00598386	-1.31144	0.189721	0	0	0.000624467	0.00598335	0.104367	0.916879	0	0	-0.00489846	0.00598379	-0.818621	0.413011	0	0	-0.0124525	0.00598397	-2.08098	0.0374464	1	0
paracentral right	0.00128087	0.00597723	0.214291	0.830322	0	0	0.00163019	0.00597767	0.272714	0.785075	0	0	0.000779352	0.00597695	0.130393	0.896257	0	0	0.00396764	0.00597742	0.663772	0.506843	0	0	0.00410184	0.00597805	0.686151	0.492625	0	0
parsopercularis right	0.00109072	0.00608666	0.179199	0.857783	0	0	0.000914651	0.00608711	0.15026	0.880561	0	0	-0.000975276	0.00608638	-0.160239	0.872694	0	0	0.0089479	0.00608664	1.47009	0.141551	0	0	0.00612647	0.00608742	1.00641	0.314226	0	0
parsorbitalis right	0.00229433	0.00585721	0.39171	0.695276	0	0	-0.000175087	0.00585766	-0.0298903	0.976155	0	0	0.000203535	0.00585695	0.0347509	0.972279	0	0	0.00406581	0.0058574	0.694131	0.487607	0	0	0.00811	0.00585785	1.38447	0.166228	0	0
parstriangularis right	0.00296391	0.00604798	0.490066	0.624092	0	0	0.00160174	0.00604844	0.264819	0.791151	0	0	-0.000927262	0.00604772	-0.153324	0.878144	0	0	0.0142541	0.00604755	2.357	0.0184312	1	0	0.00955858	0.00604857	1.5803	0.114051	0	0
pericalcarine right	-0.0171885	0.00629438	-2.73078	0.00632309	1	0	-0.0178821	0.00629476	-2.8408	0.00450388	1	0	-0.0151009	0.0062943	-2.39914	0.0164412	1	0	-0.0178983	0.00629455	-2.84346	0.00446634	1	0	-0.00792285	0.00629606	-1.25838	0.208266	0	0
postcentral right	0.0049321	0.00584621	0.843639	0.398879	0	0	0.00410116	0.00584667	0.701452	0.483028	0	0	0.00238766	0.00584601	0.408427	0.682964	0	0	0.00343813	0.00584649	0.588068	0.556492	0	0	0.0124279	0.0058466	2.12567	0.0335409	1	0
posteriorcingulate right	0.0125152	0.00604182	2.07142	0.0383298	1	0	0.011237	0.00604237	1.85969	0.0629411	0	0	0.0103138	0.00604171	1.7071	0.0878156	0	0	0.00306072	0.00604257	0.506527	0.612491	0	0	0.0137736	0.00604259	2.27943	0.0226504	1	0
precentral right	-0.00211775	0.00570766	-0.371036	0.710614	0	0	-0.0029307	0.00570806	-0.513431	0.607655	0	0	-0.00261014	0.00570738	-0.457327	0.64744	0	0	0.00954842	0.00570757	1.67294	0.094352	0	0	-0.00140964	0.00570849	-0.246937	0.804959	0	0
precuneus right	0.00379018	0.00576269	0.65771	0.510731	0	0	0.000447203	0.00576317	0.0775967	0.938149	0	0	0.00570559	0.00576235	0.990148	0.322112	0	0	-0.00563128	0.00576286	-0.977168	0.328496	0	0	0.00560268	0.00576347	0.972102	0.33101	0	0
rostralanteriorcingulate right	0.0037045	0.0059572	0.621852	0.534045	0	0	0.00331192	0.00595765	0.555911	0.578277	0	0	0.00210083	0.00595695	0.352668	0.72434	0	0	-0.00443765	0.00595742	-0.744895	0.456343	0	0	0.0106229	0.00595772	1.78305	0.0745905	0	0
rostralmiddlefrontal right	-0.00341519	0.00581024	-0.587787	0.556681	0	0	-0.0065296	0.00581056	-1.12375	0.261131	0	0	-0.00412866	0.00580995	-0.710619	0.477327	0	0	0.000873604	0.00581051	0.150349	0.880491	0	0	0.00380716	0.00581108	0.655156	0.512374	0	0
superiorfrontal right	-7.55976e-05	0.00554614	-0.0136307	0.989125	0	0	-0.00266709	0.00554652	-0.480858	0.630622	0	0	-0.000777442	0.00554588	-0.140184	0.888516	0	0	0.00498788	0.00554627	0.899322	0.36849	0	0	0.00489	0.00554686	0.88158	0.378013	0	0
superiorparietal right	-0.00481441	0.00601461	-0.800453	0.423456	0	0	-0.00789679	0.00601491	-1.31287	0.18924	0	0	-0.00407198	0.00601435	-0.677045	0.498384	0	0	-0.00999671	0.00601458	-1.66208	0.0965098	0	0	0.00372484	0.00601551	0.619206	0.535787	0	0
superiortemporal right	-0.0033539	0.00568729	-0.589718	0.555385	0	0	-0.00634698	0.0056876	-1.11593	0.264462	0	0	-0.000555582	0.00568706	-0.0976923	0.922177	0	0	4.34779e-05	0.00568755	0.0076444	0.993901	0	0	-0.000621345	0.00568815	-0.109235	0.913017	0	0
supramarginal right	-0.000107281	0.00590673	-0.0181625	0.985509	0	0	-0.00174262	0.00590716	-0.295001	0.767996	0	0	-0.00144768	0.00590645	-0.245102	0.806379	0	0	-0.00133252	0.00590696	-0.225585	0.821526	0	0	0.00889653	0.00590731	1.50602	0.132075	0	0
transversetemporal right	-0.00251672	0.00613971	-0.409909	0.681877	0	0	-0.00598911	0.00614006	-0.975414	0.329364	0	0	-0.000414326	0.00613944	-0.0674859	0.946195	0	0	0.00368206	0.00613993	0.59969	0.548719	0	0	-0.000164424	0.00614062	-0.0267764	0.978638	0	0
insula right	0.00253691	0.00556566	0.455815	0.648527	0	0	9.71815e-05	0.00556609	0.0174596	0.98607	0	0	0.00254645	0.0055654	0.45755	0.64728	0	0	0.0112241	0.00556543	2.01674	0.0437333	1	0	0.00481993	0.0055664	0.865897	0.386555	0	0
Significant associations					11	0					14	0					6	0					10	0					5	0

### Sheet: Table 2. Mean Thickness
Table 2. Polygenic index associations with mean cortical thicknesses
	First-order p factor				Significance		Second-order p factor				Significance		Internalizing				Significance		Externalizing				Significance		Thought Disorders				Significance
Region	Estimate	SE	t	p	p < 0.05	p < 0.05/62	Estimate	SE	t	p	p < 0.05	p < 0.05/62	Estimate	SE	t	p	p < 0.05	p < 0.05/62	Estimate	SE	t	p	p < 0.05	p < 0.05/62	Estimate	SE	t	p	p < 0.05	p < 0.05/62
caudalanteriorcingulate left	-0.00984732	0.00637353	-1.54503	0.122351	0	0	-0.00492869	0.00637424	-0.77322	0.4394	0	0	-0.00903801	0.00637328	-1.41811	0.156172	0	0	-0.00640282	0.00637397	-1.00453	0.315135	0	0	-0.00501658	0.00637469	-0.786952	0.431318	0	0
caudalmiddlefrontal left	0.00249953	0.00617266	0.404936	0.685528	0	0	-0.000109075	0.00617314	-0.0176694	0.985903	0	0	0.00641093	0.00617226	1.03867	0.298969	0	0	-0.00593594	0.00617281	-0.961627	0.336246	0	0	-0.010365	0.00617322	-1.67902	0.0931603	0	0
cuneus left	0.00455887	0.00636826	0.715874	0.474076	0	0	0.00333537	0.00636876	0.523708	0.600486	0	0	0.00782953	0.00636783	1.22955	0.218879	0	0	0.00502963	0.0063685	0.789768	0.429671	0	0	-0.0110929	0.00636885	-1.74175	0.0815657	0	0
entorhinal left	0.00114866	0.00634078	0.181154	0.856248	0	0	0.00311949	0.00634122	0.491939	0.622767	0	0	-0.00247783	0.00634047	-0.390797	0.695951	0	0	0.0106982	0.00634067	1.68724	0.0915699	0	0	-0.00394879	0.00634166	-0.622675	0.533504	0	0
fusiform left	-4.68442e-05	0.00624865	-0.00749669	0.994019	0	0	0.00132486	0.00624911	0.212008	0.832103	0	0	0.00400607	0.00624831	0.641146	0.521434	0	0	-0.0020189	0.00624889	-0.323081	0.746636	0	0	-0.00686827	0.0062494	-1.09903	0.271767	0	0
inferiorparietal left	0.000741783	0.00610564	0.121491	0.903303	0	0	-0.00178111	0.00610608	-0.291695	0.770522	0	0	0.00869926	0.0061051	1.42492	0.154194	0	0	-0.00863955	0.00610563	-1.41501	0.157078	0	0	-0.019175	0.00610528	-3.14073	0.00168732	1	0
inferiortemporal left	-0.00137131	0.00630731	-0.217415	0.827886	0	0	-0.000758042	0.00630778	-0.120176	0.904345	0	0	7.58977e-05	0.00630702	0.0120339	0.990399	0	0	0.00064645	0.00630756	0.102488	0.91837	0	0	-0.00878415	0.00630798	-1.39255	0.16377	0	0
isthmuscingulate left	0.00130919	0.00632538	0.206974	0.836032	0	0	0.00402405	0.0063258	0.636133	0.524696	0	0	-0.00181121	0.00632508	-0.286353	0.77461	0	0	0.00324653	0.0063256	0.513236	0.607791	0	0	0.00433585	0.00632624	0.685375	0.493114	0	0
lateraloccipital left	0.0112238	0.00629411	1.78322	0.0745628	0	0	0.00967616	0.00629468	1.5372	0.124259	0	0	0.015407	0.00629345	2.4481	0.0143683	1	0	0.000751096	0.00629478	0.119321	0.905022	0	0	-0.00806031	0.00629523	-1.28038	0.200423	0	0
lateralorbitofrontal left	-0.00178217	0.00635641	-0.280375	0.779193	0	0	-0.00298949	0.00635686	-0.470279	0.63816	0	0	0.0039247	0.00635607	0.617473	0.536928	0	0	-0.00178932	0.00635666	-0.281488	0.778339	0	0	-0.020166	0.00635602	-3.17274	0.00151196	1	0
lingual left	0.0184891	0.00640961	2.88459	0.0039227	1	0	0.0166138	0.0064103	2.59174	0.00955486	1	0	0.020099	0.00640911	3.136	0.00171474	1	0	0.00343339	0.00641093	0.535552	0.592273	0	0	-0.00161793	0.00641164	-0.252343	0.800778	0	0
medialorbitofrontal left	-0.0136918	0.00634468	-2.158	0.0309374	1	0	-0.0134653	0.00634516	-2.12214	0.0338363	1	0	-0.00665017	0.00634485	-1.04812	0.294593	0	0	0.000563802	0.00634554	0.0888501	0.929202	0	0	-0.023414	0.00634442	-3.69049	0.000224313	1	1
middletemporal left	-0.00945782	0.00627596	-1.50699	0.131826	0	0	-0.00920672	0.00627644	-1.46687	0.142425	0	0	-0.00456707	0.00627589	-0.727716	0.466794	0	0	-0.0106527	0.00627613	-1.69733	0.0896464	0	0	-0.0149273	0.00627643	-2.37831	0.0174001	1	0
parahippocampal left	-0.0035879	0.00638056	-0.562318	0.573905	0	0	-0.000241867	0.00638107	-0.0379038	0.969765	0	0	-0.00939926	0.00638001	-1.47324	0.140701	0	0	0.00579126	0.00638075	0.907614	0.364091	0	0	0.00414348	0.00638147	0.649298	0.516152	0	0
paracentral left	0.00320075	0.00613346	0.52185	0.60178	0	0	-0.000975679	0.00613395	-0.159062	0.873621	0	0	0.00663455	0.00613306	1.08177	0.279366	0	0	-0.000295959	0.00613374	-0.048251	0.961517	0	0	-0.014752	0.00613365	-2.40509	0.0161758	1	0
parsopercularis left	-0.00165881	0.00621509	-0.266901	0.789548	0	0	-0.00422967	0.0062155	-0.680504	0.496192	0	0	0.00275215	0.00621478	0.442839	0.657886	0	0	-0.0072873	0.00621517	-1.1725	0.241008	0	0	-0.0124821	0.00621549	-2.00823	0.0446304	1	0
parsorbitalis left	-0.00408219	0.00626698	-0.651381	0.514807	0	0	-0.00631154	0.00626736	-1.00705	0.313922	0	0	0.000606022	0.00626674	0.0967046	0.922962	0	0	-0.0119987	0.00626681	-1.91465	0.0555492	0	0	-0.0150959	0.00626719	-2.40872	0.0160161	1	0
parstriangularis left	0.00317024	0.00616229	0.514458	0.606937	0	0	0.00174359	0.00616277	0.282923	0.777238	0	0	0.00707394	0.00616187	1.14802	0.250972	0	0	0.00170732	0.00616256	0.277048	0.781746	0	0	-0.0130994	0.00616264	-2.12561	0.0335461	1	0
pericalcarine left	0.00497986	0.00642615	0.774936	0.438385	0	0	0.00262724	0.00642668	0.408802	0.682688	0	0	0.00916594	0.00642566	1.42646	0.153749	0	0	0.00227895	0.00642647	0.35462	0.722878	0	0	-0.0111748	0.00642676	-1.7388	0.082083	0	0
postcentral left	0.00137502	0.00618811	0.222203	0.824158	0	0	-0.000264175	0.00618857	-0.0426876	0.965951	0	0	0.00653262	0.00618768	1.05575	0.291095	0	0	0.00168456	0.00618835	0.272215	0.785459	0	0	-0.015609	0.0061882	-2.52239	0.0116624	1	0
posteriorcingulate left	0.000442888	0.00636314	0.0696021	0.944511	0	0	0.00163331	0.0063636	0.256665	0.79744	0	0	0.00502773	0.00636276	0.790181	0.42943	0	0	-0.00661971	0.00636325	-1.0403	0.29821	0	0	-0.0116803	0.00636362	-1.83547	0.066448	0	0
precentral left	0.000960199	0.00611272	0.157082	0.875181	0	0	-0.00305339	0.00611314	-0.49948	0.617446	0	0	0.00587688	0.00611232	0.961481	0.33632	0	0	-0.00843453	0.00611273	-1.37983	0.167651	0	0	-0.0123904	0.00611309	-2.02686	0.042688	1	0
precuneus left	-0.00356138	0.00612323	-0.581618	0.56083	0	0	-0.00598978	0.00612361	-0.978146	0.328012	0	0	0.00222878	0.00612297	0.364003	0.715859	0	0	-0.0101062	0.00612318	-1.65048	0.0988586	0	0	-0.0174058	0.00612314	-2.84263	0.00447808	1	0
rostralanteriorcingulate left	-0.00167529	0.00637661	-0.262725	0.792765	0	0	0.0010249	0.00637708	0.160717	0.872318	0	0	-0.000784398	0.00637631	-0.123017	0.902094	0	0	-0.00559958	0.00637677	-0.878122	0.379886	0	0	-0.00657088	0.0063774	-1.03034	0.302861	0	0
rostralmiddlefrontal left	-0.00436448	0.0060653	-0.719582	0.47179	0	0	-0.00661157	0.00606566	-1.09	0.275724	0	0	0.00100597	0.00606507	0.165863	0.868266	0	0	-0.0025327	0.00606558	-0.417553	0.676277	0	0	-0.0211037	0.00606472	-3.47975	0.00050277	1	1
superiorfrontal left	-0.00631539	0.00593991	-1.06321	0.287696	0	0	-0.00834265	0.00594025	-1.40443	0.160204	0	0	-0.000342706	0.00593977	-0.0576968	0.953991	0	0	-0.00945022	0.00593998	-1.59095	0.111633	0	0	-0.0184872	0.00593972	-3.11247	0.00185742	1	0
superiorparietal left	0.00494504	0.00616246	0.802446	0.422303	0	0	0.00336829	0.00616296	0.546537	0.584702	0	0	0.00920206	0.00616197	1.49336	0.135355	0	0	-0.00251116	0.00616277	-0.407472	0.683665	0	0	-0.0133162	0.00616284	-2.16073	0.0307258	1	0
superiortemporal left	-0.00685353	0.00612778	-1.11844	0.263392	0	0	-0.00739161	0.0061282	-1.20616	0.227766	0	0	-0.00365044	0.0061276	-0.595737	0.551356	0	0	-0.0020534	0.00612816	-0.335076	0.737571	0	0	-0.0152768	0.00612804	-2.49294	0.0126756	1	0
supramarginal left	-0.00315723	0.00605243	-0.521647	0.601921	0	0	-0.00577059	0.0060528	-0.953375	0.34041	0	0	0.00448953	0.00605211	0.741812	0.458208	0	0	-0.0130704	0.00605212	-2.15965	0.0308099	1	0	-0.0192988	0.00605207	-3.18879	0.00143051	1	0
transversetemporal left	0.0107373	0.00641659	1.67336	0.0942696	0	0	0.00702449	0.00641728	1.09462	0.273694	0	0	0.0145489	0.00641598	2.2676	0.0233624	1	0	0.00122734	0.00641722	0.191257	0.848326	0	0	-0.00508696	0.00641782	-0.792631	0.428001	0	0
insula left	-0.00567373	0.00628951	-0.902094	0.367016	0	0	-0.0051006	0.00628999	-0.810906	0.417427	0	0	-0.00243729	0.0062893	-0.38753	0.698367	0	0	-0.00786368	0.00628966	-1.25025	0.211219	0	0	-0.0102297	0.00629019	-1.62629	0.103902	0	0
caudalanteriorcingulate right	-0.00916497	0.00640669	-1.43053	0.152578	0	0	-0.00611411	0.00640731	-0.954239	0.339972	0	0	-0.00666962	0.00640652	-1.04107	0.297854	0	0	0.00104242	0.00640721	0.162695	0.87076	0	0	-0.00756102	0.00640771	-1.17999	0.238017	0	0
caudalmiddlefrontal right	5.61872e-05	0.00617964	0.0090923	0.992746	0	0	0.00045663	0.0061801	0.0738871	0.941101	0	0	0.00283494	0.00617933	0.458778	0.646398	0	0	-0.00758057	0.0061797	-1.22669	0.219951	0	0	-0.00303969	0.00618051	-0.491819	0.622852	0	0
cuneus right	0.00729865	0.00641978	1.1369	0.255591	0	0	0.00591248	0.00642031	0.920902	0.357111	0	0	0.00861096	0.00641941	1.34139	0.179805	0	0	0.00106971	0.0064202	0.166616	0.867674	0	0	-0.00558783	0.00642078	-0.870273	0.38416	0	0
entorhinal right	-0.00208756	0.00632608	-0.329993	0.741408	0	0	-0.00246439	0.00632654	-0.389533	0.696886	0	0	-0.000420894	0.00632579	-0.0665362	0.946952	0	0	-0.0027282	0.00632632	-0.431246	0.666294	0	0	-0.0084813	0.00632678	-1.34054	0.180082	0	0
fusiform right	0.0131075	0.00626006	2.09383	0.0362857	1	0	0.0143588	0.00626041	2.29359	0.0218224	1	0	0.0119635	0.00625986	1.91114	0.0559989	0	0	0.00231073	0.00626086	0.369075	0.712075	0	0	0.00924449	0.00626126	1.47646	0.139834	0	0
inferiorparietal right	0.0014493	0.0060706	0.238742	0.811308	0	0	-5.07426e-05	0.00607105	-0.00835813	0.993331	0	0	0.00497412	0.00607023	0.819428	0.41255	0	0	-0.00316201	0.00607081	-0.520855	0.602473	0	0	-0.0118504	0.00607101	-1.95197	0.0509537	0	0
inferiortemporal right	0.00396157	0.00629933	0.628888	0.529428	0	0	0.0041268	0.00629979	0.65507	0.512429	0	0	0.00382344	0.00629904	0.606989	0.543864	0	0	-0.00125729	0.00629963	-0.199581	0.84181	0	0	0.000538614	0.00630029	0.0854902	0.931872	0	0
isthmuscingulate right	-0.0111351	0.00630629	-1.76571	0.0774571	0	0	-0.00966231	0.00630685	-1.53203	0.125527	0	0	-0.0121443	0.00630592	-1.92586	0.0541337	0	0	-0.00781961	0.00630675	-1.23988	0.215032	0	0	-0.00396737	0.00630756	-0.628986	0.529364	0	0
lateraloccipital right	0.0210289	0.00632901	3.32262	0.000893097	1	0	0.0190584	0.00632974	3.01093	0.00260718	1	0	0.0214952	0.00632865	3.39649	0.00068366	1	1	0.00813445	0.0063305	1.28496	0.198818	0	0	0.00416455	0.00633132	0.65777	0.510692	0	0
lateralorbitofrontal right	0.0042015	0.00639803	0.656686	0.511389	0	0	0.00194553	0.00639855	0.304059	0.761086	0	0	0.00925216	0.00639751	1.44621	0.148131	0	0	0.00039858	0.00639834	0.0622943	0.950329	0	0	-0.016052	0.00639818	-2.50884	0.0121194	1	0
lingual right	0.0241221	0.00644418	3.74324	0.000182085	1	1	0.0198298	0.00644527	3.07665	0.00209578	1	0	0.0237656	0.00644394	3.68805	0.000226474	1	1	0.00509958	0.00644623	0.791095	0.428896	0	0	0.00478298	0.00644692	0.741902	0.458154	0	0
medialorbitofrontal right	0.00562313	0.0064174	0.876232	0.380913	0	0	0.005389	0.00641788	0.839686	0.401093	0	0	0.0106501	0.00641684	1.65972	0.0969844	0	0	0.00421427	0.0064177	0.656663	0.511404	0	0	-0.0123931	0.00641794	-1.93101	0.0534932	0	0
middletemporal right	-0.0103588	0.00629375	-1.64589	0.0997995	0	0	-0.0120374	0.00629409	-1.91249	0.0558255	0	0	-0.00526034	0.00629372	-0.835809	0.403271	0	0	-0.0161587	0.0062935	-2.56752	0.0102488	1	0	-0.0165151	0.00629412	-2.6239	0.00869844	1	0
parahippocampal right	0.00874969	0.00633796	1.38052	0.167439	0	0	0.0095802	0.00633838	1.51146	0.130685	0	0	0.00159737	0.00633791	0.252034	0.801017	0	0	0.00522862	0.00633838	0.824915	0.409428	0	0	0.0126456	0.00633861	1.99502	0.0460523	1	0
paracentral right	0.00523815	0.0061829	0.8472	0.396892	0	0	0.00192701	0.00618344	0.311641	0.755316	0	0	0.00829801	0.00618247	1.34218	0.179549	0	0	-0.00108961	0.00618324	-0.176221	0.860122	0	0	-0.00590126	0.00618377	-0.954313	0.339935	0	0
parsopercularis right	-0.00014382	0.00622514	-0.0231031	0.981568	0	0	-0.00206018	0.00622558	-0.330922	0.740706	0	0	0.00476692	0.00622477	0.765798	0.443804	0	0	-0.00732193	0.00622521	-1.17617	0.239537	0	0	-0.0107343	0.00622566	-1.72421	0.0846834	0	0
parsorbitalis right	-0.00692523	0.00625478	-1.10719	0.268223	0	0	-0.00993851	0.00625508	-1.58887	0.112103	0	0	-0.00122264	0.00625464	-0.195476	0.845022	0	0	-0.00595372	0.00625507	-0.951822	0.341197	0	0	-0.0187999	0.00625468	-3.00573	0.00265219	1	0
parstriangularis right	-0.00155679	0.00617776	-0.251999	0.801044	0	0	-0.00212175	0.00617821	-0.343424	0.731283	0	0	0.00408207	0.00617742	0.660805	0.508744	0	0	-0.00308466	0.00617798	-0.499299	0.617573	0	0	-0.0147594	0.00617794	-2.38904	0.0169	1	0
pericalcarine right	0.000261227	0.00644633	0.0405234	0.967676	0	0	-0.00207711	0.00644679	-0.322194	0.747309	0	0	0.00168648	0.00644601	0.261632	0.793607	0	0	0.00291496	0.00644656	0.452173	0.651149	0	0	-0.0105331	0.00644691	-1.63382	0.10231	0	0
postcentral right	0.00212517	0.00622798	0.341229	0.732934	0	0	-0.000431908	0.00622845	-0.0693444	0.944716	0	0	0.00660622	0.00622756	1.0608	0.28879	0	0	0.00608712	0.00622812	0.977361	0.3284	0	0	-0.0139883	0.00622825	-2.24595	0.0247161	1	0
posteriorcingulate right	-0.00946729	0.0063547	-1.48981	0.136288	0	0	-0.00639697	0.00635533	-1.00655	0.31416	0	0	-0.00784719	0.00635449	-1.2349	0.216878	0	0	0.00266041	0.00635522	0.418618	0.675499	0	0	-0.0114717	0.00635549	-1.80501	0.0710852	0	0
precentral right	-0.00441021	0.00611385	-0.721348	0.470703	0	0	-0.00765565	0.00611417	-1.25212	0.21054	0	0	-8.48185e-05	0.00611363	-0.0138737	0.988931	0	0	-0.00874745	0.0061139	-1.43075	0.152515	0	0	-0.0113251	0.00611437	-1.85222	0.0640069	0	0
precuneus right	-0.000945076	0.0061341	-0.154069	0.877556	0	0	-0.0028284	0.00613453	-0.461062	0.644759	0	0	0.00282274	0.00613379	0.460195	0.64538	0	0	-0.004989	0.00613426	-0.8133	0.416054	0	0	-0.014539	0.00613428	-2.37012	0.0177901	1	0
rostralanteriorcingulate right	-0.00227604	0.00644613	-0.353086	0.724027	0	0	-0.00177658	0.00644661	-0.275583	0.78287	0	0	-0.000376996	0.00644584	-0.0584868	0.953361	0	0	-0.00236698	0.00644638	-0.36718	0.713488	0	0	-0.00691365	0.00644693	-1.0724	0.283553	0	0
rostralmiddlefrontal right	-0.00455568	0.00614993	-0.74077	0.45884	0	0	-0.00447763	0.00615038	-0.728025	0.466605	0	0	0.00149739	0.0061497	0.24349	0.807628	0	0	-0.00442199	0.00615018	-0.719003	0.472146	0	0	-0.0154646	0.00615008	-2.51453	0.0119257	1	0
superiorfrontal right	-0.00451054	0.00600882	-0.750653	0.452869	0	0	-0.00539757	0.00600923	-0.898214	0.36908	0	0	0.000168833	0.0060086	0.0280986	0.977584	0	0	-0.00981501	0.00600879	-1.63344	0.102389	0	0	-0.0135797	0.00600912	-2.25985	0.0238395	1	0
superiorparietal right	0.00550464	0.00616653	0.892664	0.372046	0	0	0.00411597	0.00616703	0.667415	0.504513	0	0	0.00955957	0.00616604	1.55036	0.121068	0	0	0.00311244	0.00616685	0.504705	0.613771	0	0	-0.0127874	0.00616698	-2.07352	0.0381342	1	0
superiortemporal right	0.000359906	0.0060969	0.0590309	0.952928	0	0	-0.0016137	0.00609734	-0.264656	0.791277	0	0	0.00188091	0.0060966	0.308517	0.757691	0	0	-0.0068231	0.00609699	-1.11909	0.263111	0	0	-0.00688032	0.00609763	-1.12836	0.259179	0	0
supramarginal right	-0.00305965	0.00612805	-0.499287	0.617582	0	0	-0.0063233	0.0061284	-1.0318	0.302175	0	0	0.00233426	0.00612777	0.380931	0.703258	0	0	-0.00983416	0.006128	-1.60479	0.108553	0	0	-0.0174324	0.00612794	-2.84474	0.00444847	1	0
transversetemporal right	0.00681795	0.00642919	1.06047	0.288942	0	0	0.00561826	0.00642971	0.873797	0.382237	0	0	0.00983418	0.00642872	1.52972	0.126098	0	0	-0.000512459	0.00642959	-0.0797033	0.936474	0	0	-0.00104838	0.00643027	-0.163039	0.870489	0	0
insula right	-0.0041945	0.00632591	-0.663067	0.507294	0	0	-0.00391622	0.00632639	-0.619029	0.535903	0	0	-0.00214139	0.00632566	-0.338525	0.734971	0	0	-0.00823122	0.006326	-1.30117	0.193212	0	0	-0.0069746	0.00632673	-1.1024	0.270298	0	0
Significant associations					5	1					5	0					5	2					2	0					27	2
	0.000447892						-0.000435991
