## Supplemental Tables for "Characterizing the phenotypic and genetic structure of psychopathology in UK Biobank"

### Sheet: Table 1. First-order P
Table 1. First-order p factor Genomic SEM Results on Even Single Nucleotide Polymorphisms
lhs	op	rhs	Unstand Est	Unstand SE	STD Genotype	STD Genotype SE	STD All	p value
P	=~	DEP	0.253945	0.00852773	0.95571	0.0320937	0.955711	7.35702e-195
P	=~	PTSD	0.251586	0.0196293	0.767527	0.0598842	0.767527	1.31979e-37
P	=~	SUI	0.140618	0.00828978	0.633985	0.0373751	0.633985	1.54889e-64
P	=~	ANX	0.229356	0.00989553	0.876682	0.0378243	0.876682	7.6347e-119
P	=~	SUD	0.19686	0.0316133	0.574012	0.0921791	0.574011	4.75035e-10
P	=~	AUD	0.161012	0.0155003	0.483611	0.0465563	0.483612	2.82134e-25
P	=~	BIP	0.184074	0.014168	0.431383	0.0332033	0.431383	1.3548e-38
P	=~	SCZ	0.189172	0.0152124	0.382424	0.0307528	0.382423	1.67908e-35
P	=~	OCD	0.213889	0.0293862	0.5084	0.0698493	0.5084	3.3745e-13
P	=~	EAT	0.130803	0.0190179	0.340228	0.0494669	0.340228	6.07401e-12
OCD	~~	EAT	0.0728472	0.0199835	0.450383	0.123549	0.556201	0.000267003
BIP	~~	SCZ	0.10614	0.00674808	0.502849	0.0319698	0.603232	9.58713e-56
DEP	~~	DEP	0.00611556	0.0034842	0.0866173	0.0493487	0.0866174	0.0792208
PTSD	~~	PTSD	0.0441496	0.0147816	0.410901	0.137574	0.410902	0.0028192
SUI	~~	SUI	0.0294217	0.00276912	0.598062	0.0562886	0.598062	2.28156e-26
ANX	~~	ANX	0.0158399	0.00412046	0.231428	0.0602018	0.231428	0.000120947
SUD	~~	SUD	0.0788628	0.0528997	0.670512	0.449757	0.670511	0.136014
AUD	~~	AUD	0.0849222	0.0102841	0.76612	0.0927773	0.76612	1.48602e-16
BIP	~~	BIP	0.148195	0.00958166	0.813909	0.0526239	0.813909	5.83931e-54
SCZ	~~	SCZ	0.208908	0.0106286	0.853752	0.0434363	0.853752	5.21066e-86
OCD	~~	OCD	0.131246	0.03459	0.741531	0.195428	0.74153	0.000148036
EAT	~~	EAT	0.130698	0.0211389	0.884244	0.143017	0.884245	6.29773e-10
P	~~	P	1		1		1
N.B. general psychopahtology factor (p), generalized anxiety (ANX), alcohol use disorder (AUD), bipolar disorder (BIP), depression (DEP), eating disorder (EAT), obsessive-compulsive disorder (OCD), posttraumatic stress disorder (PTSD), schizophrenia (SCZ), suicidality (SUI), and substance use disorder (SUD).

### Sheet: Table 2. Correlated Factors
Table 2. Correlated Factors Genomic SEM Results on Even Single Nucleotide Polymorphisms
lhs	op	rhs	Unstand Est	Unstand SE	STD Genotype	STD Genotype SE	STD All	p value
Internalizing	=~	DEP	0.259029	0.00859461	0.974843	0.0323454	0.974843	1.51465e-199
Internalizing	=~	PTSD	0.252605	0.0196739	0.770633	0.0600202	0.770633	9.84078e-38
Internalizing	=~	SUI	0.142026	0.00832954	0.640334	0.0375544	0.640334	3.44512e-65
Internalizing	=~	ANX	0.230115	0.00990233	0.879582	0.0378503	0.879582	1.86208e-119
Internalizing	=~	SUD	0.196457	0.0316541	0.572836	0.0922981	0.572835	5.42268e-10
Internalizing	=~	AUD	0.161041	0.0155203	0.483699	0.0466162	0.483699	3.18178e-25
Thought Disorders	=~	BIP	0.368568	0.018112	0.863752	0.0424461	0.863752	4.70303e-92
Thought Disorders	=~	SCZ	0.382457	0.0194334	0.773163	0.039286	0.773163	3.17856e-86
Compulsive	=~	OCD	0.407495	0.0551068	0.96859	0.130985	0.96859	1.41792e-13
Compulsive	=~	EAT	0.247426	0.0323517	0.643572	0.084149	0.643571	2.04124e-14
Internalizing	~~	Compulsive	0.462455	0.067565	0.462455	0.0675649	0.462455	7.6693e-12
Internalizing	~~	Thought Disorders	0.474189	0.0297403	0.474189	0.0297403	0.474189	3.12041e-57
Thought Disorders	~~	Compulsive	0.421418	0.0698582	0.421418	0.0698582	0.421418	1.61463e-09
DEP	~~	DEP	0.00350769	0.00357273	0.0496811	0.0506025	0.0496811	0.3262
PTSD	~~	PTSD	0.0436358	0.0147376	0.406124	0.137164	0.406124	0.00306791
SUI	~~	SUI	0.0290237	0.00274901	0.589972	0.0558798	0.589972	4.67068e-26
ANX	~~	ANX	0.0154913	0.0041296	0.226336	0.0603353	0.226336	0.000175931
SUD	~~	SUD	0.0790231	0.0529027	0.671863	0.449782	0.671861	0.135242
AUD	~~	AUD	0.0849127	0.0102839	0.766035	0.0927757	0.766035	1.49584e-16
BIP	~~	BIP	0.0462354	0.0131676	0.253933	0.0723185	0.253933	0.000445924
SCZ	~~	SCZ	0.0984208	0.0140617	0.402219	0.0574667	0.402219	2.57441e-12
OCD	~~	OCD	0.0109443	0.0520981	0.0618326	0.294346	0.0618327	0.833612
EAT	~~	EAT	0.0865881	0.0224672	0.585816	0.152003	0.585816	0.000116213
Internalizing	~~	Internalizing	1		1		1
Thought Disorders	~~	Thought Disorders	1		1		1
Compulsive	~~	Compulsive	1		1		1
N.B. generalized anxiety (ANX), alcohol use disorder (AUD), bipolar disorder (BIP), depression (DEP), eating disorder (EAT), obsessive-compulsive disorder (OCD), posttraumatic stress disorder (PTSD), schizophrenia (SCZ), suicidality (SUI), and substance use disorder (SUD).

### Sheet: Table 3. Second-order p
Table 3. Second-order p factor Genomic SEM Results on Even Single Nucleotide Polymorphisms
lhs	op	rhs	Unstand Est	Unstand SE	STD Genotype	STD Genotype SE	STD All	p value
Internalizing	=~	DEP	0.179393	0.0175905	0.675135	0.0662009	0.974843	2.01833e-24
Internalizing	=~	PTSD	0.174943	0.0199896	0.533708	0.0609833	0.770635	2.10157e-18
Internalizing	=~	SUI	0.0983609	0.0106829	0.443468	0.0481647	0.640334	3.34343e-20
Internalizing	=~	ANX	0.159368	0.0160247	0.609161	0.0612523	0.879582	2.64894e-23
Internalizing	=~	SUD	0.136058	0.0238355	0.396721	0.0695004	0.572835	1.14187e-08
Internalizing	=~	AUD	0.11153	0.0148573	0.334989	0.0446248	0.483699	6.05939e-14
Thought Disorders	=~	BIP	0.277747	0.0233349	0.650909	0.054686	0.863751	1.14638e-32
Thought Disorders	=~	SCZ	0.288214	0.0252111	0.582643	0.050966	0.773163	2.8932e-30
Compulsive	=~	OCD	0.312741	0.0642272	0.743361	0.152664	0.968588	1.12002e-06
Compulsive	=~	EAT	0.189892	0.0366781	0.49392	0.0954025	0.64357	2.25165e-07
P	=~	Internalizing	1.04159	0.179301	1.04159	0.179301	0.721363	6.27799e-09
P	=~	Thought Disorders	0.8723	0.13263	0.8723	0.13263	0.657352	4.80183e-11
P	=~	Compulsive	0.835321	0.198742	0.835325	0.198744	0.641086	2.63357e-05
DEP	~~	DEP	0.00350763	0.00357273	0.0496815	0.0506025	0.0496815	0.326208
PTSD	~~	PTSD	0.0436359	0.0147376	0.406121	0.137164	0.406122	0.00306784
SUI	~~	SUI	0.0290236	0.00274901	0.589972	0.0558798	0.589972	4.67182e-26
ANX	~~	ANX	0.0154914	0.0041296	0.226336	0.0603353	0.226336	0.000175917
SUD	~~	SUD	0.0790231	0.0529027	0.67186	0.449782	0.67186	0.135243
AUD	~~	AUD	0.0849128	0.0102839	0.766035	0.0927757	0.766035	1.49566e-16
BIP	~~	BIP	0.0462355	0.0131676	0.253934	0.0723185	0.253934	0.00044591
SCZ	~~	SCZ	0.0984207	0.0140618	0.402219	0.0574667	0.402219	2.5747e-12
OCD	~~	OCD	0.0109438	0.0520982	0.0618371	0.294345	0.0618371	0.833621
EAT	~~	EAT	0.0865878	0.0224672	0.585817	0.152003	0.585817	0.000116221
Internalizing	~~	Internalizing	1		1		0.479636
Thought Disorders	~~	Thought Disorders	1		1		0.567889
Compulsive	~~	Compulsive	1		1		0.589009
P	~~	P	1		1		1
N.B. general psychopahtology factor (p), generalized anxiety (ANX), alcohol use disorder (AUD), bipolar disorder (BIP), depression (DEP), eating disorder (EAT), obsessive-compulsive disorder (OCD), posttraumatic stress disorder (PTSD), schizophrenia (SCZ), suicidality (SUI), and substance use disorder (SUD).

### Sheet: Table 4. Bifactor
Table 4. Bifactor p-factor Genomic SEM Results on Even Single Nucleotide Polymorphisms
lhs	op	rhs	Unstand Est	Unstand SE	STD Genotype	STD Genotype SE	STD All	p value
Internalizing	=~	PTSD	1.13135	0.20724	0.767653	0.14652	0.565594	4.78429e-08
Internalizing	=~	SUI	0.771142	0.121348	0.7681	0.122993	0.565923	2.08692e-10
Internalizing	=~	ANX	0.814723	0.110138	0.746465	0.10634	0.549983	1.38983e-13
Internalizing	=~	SUD	0.54461	0.306658	0.334689	0.20543	0.246593	0.0757409
Internalizing	=~	AUD	0.134901	0.200717	0.12879	0.134355	0.0948903	0.501524
P	=~	PTSD	0.960632	0.134132	0.793246	0.110631	0.533831	7.95952e-13
P	=~	SUI	0.479703	0.0533621	0.584933	0.0643504	0.393642	2.4817e-19
P	=~	ANX	0.976827	0.0744989	0.981381	0.076853	0.660439	2.81241e-39
P	=~	SUD	0.947452	0.222389	0.765119	0.177918	0.514901	2.04125e-05
P	=~	AUD	0.974198	0.113849	0.771142	0.0913101	0.518955	1.15904e-17
P	=~	BIP	1.31321	0.201104	0.845233	0.132535	0.568815	6.57701e-11
P	=~	SCZ	1.3738	0.204866	0.762671	0.116578	0.513254	2.00229e-11
P	=~	OCD	1.40869	0.231962	0.91131	0.150559	0.613283	1.25602e-09
P	=~	EAT	0.859162	0.158189	0.608893	0.11265	0.409766	5.59688e-08
DEP	~~	DEP	0.00999918	0.00364794	0.0100004	0.0662009	0.00994338	0.00612439
PTSD	~~	PTSD	0.038381	0.0144955	0.395127	0.133589	0.395128	0.00810229
SUI	~~	SUI	0.0236982	0.00310191	0.524777	0.0584319	0.524777	2.17431e-14
ANX	~~	ANX	0.0168476	0.00396114	0.261339	0.0582159	0.261339	2.1072e-05
SUD	~~	SUD	0.078926	0.0529267	0.674068	0.450784	0.674069	0.1359
AUD	~~	AUD	0.0788124	0.0115696	0.721681	0.101911	0.721682	9.62197e-12
BIP	~~	BIP	0.0437563	0.00891626	0.300575	0.0484871	0.300575	9.22564e-07
SCZ	~~	SCZ	0.100971	0.00964146	0.360697	0.0414738	0.360697	1.15497e-25
OCD	~~	OCD	0.0504885	0.0384706	0.25183	0.222256	0.25183	0.189388
EAT	~~	EAT	0.0626476	0.0258955	0.460039	0.167982	0.460038	0.0155529
Internalizing	~~	Internalizing	0.0300373	0.00616095	0.542849	0.0987125	0.542849	1.08567e-06
Thought Disorders	~~	Thought Disorders	0.0811051	0.0112908	0.375874	0.0553084	0.375874	6.806e-13
Compulsive	~~	Compulsive	0.0606692	0.0210187	0.372053	0.130173	0.372053	0.00389628
P	~~	P	0.0331783	0.00536909	0.452887	0.076009	0.452887	6.43066e-10
Internalizing	=~	DEP	1		1		0.734678
Thought Disorders	=~	BIP	1		1		0.613086
Thought Disorders	=~	SCZ	1		1		0.613086
Compulsive	=~	OCD	1		1		0.609962
Compulsive	=~	EAT	1		1		0.609962
P	=~	DEP	1		1		0.671047
Thought Disorders	~~	P	0		0		0
Internalizing	~~	P	0		0		0
Compulsive	~~	P	0		0		0
Internalizing	~~	Thought Disorders	0		0		0
Internalizing	~~	Compulsive	0		0		0
Thought Disorders	~~	Compulsive	0		0		0
N.B. general psychopahtology factor (p), generalized anxiety (ANX), alcohol use disorder (AUD), bipolar disorder (BIP), depression (DEP), eating disorder (EAT), obsessive-compulsive disorder (OCD), posttraumatic stress disorder (PTSD), schizophrenia (SCZ), suicidality (SUI), and substance use disorder (SUD).

### Sheet: Table 5. Model Fit Indicies
Table 5. Model Fit Indices for the Genomic SEM Results across even Single Nucleotide Polymorphisms
Model	chisq	df	p chisq	AIC	CFI	SRMR
Single P-Factor	164.091	33	2.57e-19	208.091	0.961966	0.0904733
Correlated Factors	129.803	32	9.83e-14	175.803	0.971624	0.0860068
Hierarchical P-Factor	129.802	32	9.83e-14	175.802	0.971624	0.0860068
Bifactor	114.781	27	8.55e-13	170.781	0.974532	0.0840617
				Mean	0.972593	0.0853585
				Min	0.971624	0.0840617
				Max	0.974532	0.0860068
