## Supplemental Tables for "Characterizing the phenotypic and genetic structure of psychopathology in UK Biobank"

### Sheet: Table 1. First-order P
Table 1. First-order p-factor Genomic SEM Results on All Single Nucleotide Polymorphisms
lhs	op	rhs	Unstand Est	Unstand SE	STD Genotype	STD Genotype SE	STD All	p value
P	=~	DEP	0.254372	0.00763686	0.963248	0.028919	0.963248	2.91302e-243		0.963247703731009(0.0289189965451337)
P	=~	PTSD	0.249234	0.0185063	0.798725	0.0593075	0.798726	2.42869e-41
P	=~	OCD	0.210325	0.0277426	0.486806	0.0642112	0.486806	3.42036e-14
P	=~	SUI	0.142784	0.00746984	0.650392	0.0340255	0.650392	1.90122e-81
P	=~	EAT	0.123005	0.01813	0.339242	0.0500017	0.339242	1.16407e-11
P	=~	ANX	0.232555	0.00939117	0.870254	0.0351431	0.870253	2.23701e-135
P	=~	SCZ	0.183231	0.0135173	0.36973	0.0272755	0.36973	7.36408e-42
P	=~	BIP	0.195387	0.0124921	0.454337	0.0290482	0.454337	3.84031e-55
P	=~	SUD	0.196505	0.0275183	0.59585	0.0834421	0.595848	9.27394e-13
P	=~	AUD	0.167072	0.0149862	0.495739	0.0444671	0.495739	7.28752e-29
OCD	~~	EAT	0.0765221	0.0176421	0.488471	0.112616	0.594456	1.44125e-05
SCZ	~~	BIP	0.111948	0.00638874	0.52527	0.0299766	0.634611	9.6242e-69
DEP	~~	DEP	0.00503182	0.00299846	0.0721539	0.0429967	0.0721539	0.0933209
PTSD	~~	PTSD	0.0352513	0.0139385	0.362037	0.143151	0.362037	0.0114369
OCD	~~	OCD	0.142431	0.0317284	0.763022	0.169972	0.76302	7.15388e-06
SUI	~~	SUI	0.0278088	0.00261661	0.576991	0.0542909	0.576991	2.21354e-26
EAT	~~	EAT	0.116339	0.0182548	0.884914	0.138852	0.884915	1.85288e-10
ANX	~~	ANX	0.0173283	0.00394481	0.242659	0.0552417	0.242659	1.11965e-05
SCZ	~~	SCZ	0.212027	0.00980893	0.863299	0.0399385	0.8633	1.27854e-103
BIP	~~	BIP	0.146765	0.00888182	0.793578	0.048025	0.793578	2.45501e-61
SUD	~~	SUD	0.0701457	0.0500208	0.644968	0.459916	0.644965	0.160817
AUD	~~	AUD	0.0856672	0.0106703	0.754245	0.0939447	0.754243	9.86042e-16
P	~~	P	1		1		1
N.B. general psychopahtology factor (p), generalized anxiety (ANX), alcohol use disorder (AUD), bipolar disorder (BIP), depression (DEP), eating disorder (EAT), obsessive-compulsive disorder (OCD), posttraumatic stress disorder (PTSD), schizophrenia (SCZ), suicidality (SUI), and substance use disorder (SUD).

### Sheet: Table 2. Correlated Factors
Table 2. Correlated Factors Genomic SEM Results on All Single Nucleotide Polymorphisms
lhs	op	rhs	Unstand Est	Unstand SE	STD Genotype	STD Genotype SE	STD All	p value
Internalizing	=~	DEP	0.258396	0.0076524	0.978484	0.0289778	0.978484	6.09543e-250
Internalizing	=~	PTSD	0.250033	0.0185171	0.801286	0.0593422	0.801285	1.50518e-41
Internalizing	=~	SUI	0.143931	0.0074896	0.655615	0.0341156	0.655615	2.64257e-82
Internalizing	=~	ANX	0.233403	0.00942644	0.873425	0.035275	0.873426	2.39382e-135
Internalizing	=~	SUD	0.195937	0.0275543	0.594128	0.0835514	0.594128	1.15268e-12
Internalizing	=~	AUD	0.167	0.0149791	0.495525	0.0444462	0.495525	7.25205e-29
Thought Disorder	=~	BIP	0.394883	0.0159769	0.918231	0.0371514	0.918231	7.21477e-135
Thought Disorder	=~	SCZ	0.374157	0.0173245	0.754988	0.0349579	0.754987	1.91493e-103
Compulsive	=~	OCD	0.420687	0.0526894	0.973696	0.121952	0.973696	1.41339e-15
Compulsive	=~	EAT	0.243396	0.0299673	0.671275	0.0826485	0.671275	4.5838e-16
Internalizing	~~	Compulsive	0.444283	0.0597377	0.444283	0.0597378	0.444283	1.02817e-13
Internalizing	~~	Thought Disorder	0.474966	0.0255845	0.474965	0.0255845	0.474965	6.21185e-77
Thought Disorder	~~	Compulsive	0.407482	0.0635719	0.407482	0.0635719	0.407482	1.4573e-10
DEP	~~	DEP	0.00296868	0.0030464	0.042569	0.0436841	0.042569	0.329814
PTSD	~~	PTSD	0.0348522	0.0139201	0.357943	0.142962	0.357942	0.0122892
SUI	~~	SUI	0.0274799	0.0025996	0.570168	0.0539379	0.570168	4.06872e-26
ANX	~~	ANX	0.0169333	0.00396485	0.237128	0.0555223	0.237128	1.94727e-05
SUD	~~	SUD	0.0703698	0.0500301	0.647011	0.460001	0.647012	0.159561
AUD	~~	AUD	0.0856913	0.0106736	0.754455	0.0939736	0.754455	9.87737e-16
BIP	~~	BIP	0.0290084	0.012493	0.156852	0.0675512	0.156852	0.0202346
SCZ	~~	SCZ	0.105607	0.0120603	0.429994	0.0491053	0.429994	2.01274e-18
OCD	~~	OCD	0.0096906	0.0495816	0.0519162	0.265613	0.0519161	0.845043
EAT	~~	EAT	0.0722278	0.020485	0.54939	0.155816	0.54939	0.000422063
Internalizing	~~	Internalizing	1		1		1
Thought Disorder	~~	Thought Disorder	1		1		1
Compulsive	~~	Compulsive	1		1		1
N.B. generalized anxiety (ANX), alcohol use disorder (AUD), bipolar disorder (BIP), depression (DEP), eating disorder (EAT), obsessive-compulsive disorder (OCD), posttraumatic stress disorder (PTSD), schizophrenia (SCZ), suicidality (SUI), and substance use disorder (SUD).

### Sheet: Table 3. Second-order P
Table 3. Second-order p factor Genomic SEM Results on Even Single Nucleotide Polymorphisms
lhs	op	rhs	Unstand Est	Unstand SE	STD Genotype	STD Genotype SE	STD All	p value
Internalizing	=~	PTSD	0.967637	0.0813575	0.818906	0.0688524	0.801286	1.27701e-32
Internalizing	=~	SUI	0.557019	0.0322976	0.670032	0.0388505	0.655616	1.19028e-66
Internalizing	=~	ANX	0.903276	0.0440828	0.892631	0.0435634	0.873425	2.62168e-93
Internalizing	=~	SUD	0.758281	0.109132	0.607192	0.0873873	0.594129	3.69743e-12
Internalizing	=~	AUD	0.646297	0.0609689	0.506421	0.0477737	0.495525	2.96625e-26
Thought Disorder	=~	SCZ	0.947514	0.0687532	0.822221	0.0596617	0.754988	3.29929e-43
Compulsive	=~	EAT	0.578567	0.104032	0.689407	0.123962	0.671274	2.67531e-08
P	=~	Compulsive	1.39675	0.228286	0.853722	0.139532	0.617382	9.44955e-10
P	=~	Thought Disorder	1.40162	0.218856	0.860689	0.134392	0.660017	1.51055e-10
DEP	~~	DEP	0.00296869	0.0030464	0.0425703	0.0436841	0.0425703	0.329812
PTSD	~~	PTSD	0.0348522	0.0139201	0.35794	0.142962	0.357941	0.0122892
SUI	~~	SUI	0.0274799	0.0025996	0.570167	0.0539379	0.570168	4.06871e-26
ANX	~~	ANX	0.0169334	0.00396485	0.237129	0.0555223	0.237129	1.94712e-05
SUD	~~	SUD	0.0703695	0.0500301	0.647009	0.460001	0.647011	0.159563
AUD	~~	AUD	0.0856914	0.0106736	0.754455	0.0939736	0.754455	9.87688e-16
BIP	~~	BIP	0.0290084	0.012493	0.156852	0.0675511	0.156853	0.0202345
SCZ	~~	SCZ	0.105607	0.0120603	0.429993	0.0491054	0.429993	2.01282e-18
OCD	~~	OCD	0.00969083	0.0495815	0.0519129	0.265613	0.0519131	0.845039
EAT	~~	EAT	0.0722278	0.020485	0.549389	0.155816	0.549391	0.000422067
Internalizing	~~	Internalizing	0.0321915	0.00568538	0.461614	0.0815259	0.482138	1.49478e-08
Thought Disorder	~~	Thought Disorder	0.088005	0.0137065	0.475853	0.0741125	0.564377	1.35656e-10
Compulsive	~~	Compulsive	0.109521	0.0386683	0.586712	0.20715	0.618839	0.00462112
P	~~	P	0.0345768	0.00570719	0.495817	0.0818387	0.495817	1.37425e-09
Internalizing	=~	DEP	1		1		0.978483
Thought Disorder	=~	BIP	1		1		0.918231
Compulsive	=~	OCD	1		1		0.973698
P	=~	Internalizing	1		1		0.719626
N.B. general psychopahtology factor (p), generalized anxiety (ANX), alcohol use disorder (AUD), bipolar disorder (BIP), depression (DEP), eating disorder (EAT), obsessive-compulsive disorder (OCD), posttraumatic stress disorder (PTSD), schizophrenia (SCZ), suicidality (SUI), and substance use disorder (SUD).

### Sheet: Table 4. Bifactor
Table 4. Bifactor p-factor Genomic SEM Results on All Single Nucleotide Polymorphisms
lhs	op	rhs	Unstand Est	Unstand SE	STD Genotype	STD Genotype SE	STD All	p value
Internalizing	=~	PTSD	0.94968	0.160473	0.790325	0.134304	0.58901	3.25874e-09
Internalizing	=~	SUI	0.636593	0.0857627	0.753071	0.102107	0.561245	1.14731e-13
Internalizing	=~	ANX	0.795716	0.0987245	0.776451	0.0972735	0.57867	7.63131e-16
Internalizing	=~	SUD	0.435881	0.236536	0.341352	0.186706	0.254401	0.0653636
Internalizing	=~	AUD	0.161605	0.160452	0.127101	0.12377	0.0947255	0.313845
P	=~	PTSD	0.969247	0.126224	0.821724	0.10692	0.549536	1.60637e-14
P	=~	OCD	1.44621	0.229583	0.885263	0.140525	0.592027	2.99004e-10
P	=~	SUI	0.507918	0.0467034	0.611941	0.0561827	0.409241	1.50994e-27
P	=~	EAT	0.842429	0.14539	0.614498	0.106049	0.410951	6.86152e-09
P	=~	ANX	0.958681	0.0657558	0.947184	0.0650889	0.633438	3.7973e-48
P	=~	SCZ	1.43138	0.216424	0.764147	0.115599	0.51103	3.74652e-11
P	=~	BIP	1.49461	0.224661	0.919558	0.138324	0.614963	2.87666e-11
P	=~	SUD	0.993686	0.194519	0.798457	0.156028	0.533975	3.24853e-07
P	=~	AUD	1.03161	0.111631	0.807995	0.0874783	0.540354	2.43667e-20
DEP	~~	DEP	0.000999879	0.00398988	0.0010006	0.058841	0.0010006	0.80212
PTSD	~~	PTSD	0.0338085	0.0140011	0.351076	0.143708	0.351077	0.0157478
SUI	~~	SUI	0.0247679	0.00246961	0.517526	0.0511324	0.517526	1.13569e-23
ANX	~~	ANX	0.018674	0.00381195	0.263898	0.0534155	0.263898	9.64244e-07
SUD	~~	SUD	0.0706886	0.0500471	0.65015	0.460199	0.65015	0.15782
AUD	~~	AUD	0.0793197	0.0114994	0.699045	0.10107	0.699045	5.284e-12
BIP	~~	BIP	0.0342384	0.00822683	0.242832	0.0441339	0.242832	3.15757e-05
SCZ	~~	SCZ	0.100681	0.00898461	0.35986	0.0384966	0.35986	3.81089e-29
OCD	~~	OCD	0.0569762	0.0355291	0.239179	0.198542	0.239179	0.108792
EAT	~~	EAT	0.0449775	0.0236943	0.420795	0.166443	0.420795	0.0576645
Internalizing	~~	Internalizing	0.0379098	0.00604645	0.555435	0.0878579	0.555435	3.61605e-10
Thought Disorder	~~	Thought Disorder	0.0808658	0.0116254	0.378988	0.0546109	0.378988	3.50208e-12
Compulsive	~~	Compulsive	0.0643045	0.01839	0.410324	0.117402	0.410324	0.000471026
P	~~	P	0.0312631	0.0050042	0.447238	0.0717019	0.447238	4.17406e-10
Internalizing	=~	DEP	1		1		0.74391
Thought Disorder	=~	BIP	1		1		0.61562
Thought Disorder	=~	SCZ	1		1		0.61562
Compulsive	=~	OCD	1		1		0.640566
Compulsive	=~	EAT	1		1		0.640566
P	=~	DEP	1		1		0.667534
Thought Disorder	~~	P	0		0		0
Internalizing	~~	P	0		0		0
Compulsive	~~	P	0		0		0
Internalizing	~~	Thought Disorder	0		0		0
Internalizing	~~	Compulsive	0		0		0
Thought Disorder	~~	Compulsive	0		0		0
N.B. general psychopahtology factor (p), generalized anxiety (ANX), alcohol use disorder (AUD), bipolar disorder (BIP), depression (DEP), eating disorder (EAT), obsessive-compulsive disorder (OCD), posttraumatic stress disorder (PTSD), schizophrenia (SCZ), suicidality (SUI), and substance use disorder (SUD).

### Sheet: Table 5. Model Fit Indices
Table 5. Model Fit Indices for the Genomic SEM Results across all Single Nucleotide Polymorphisms
Model	chisq	df	p chisq	AIC	CFI	SRMR
Single P-Factor	195.138	33	6.6e-25	239.138	0.961337	0.0863646
Correlated Factors	150.942	32	2.33e-17	196.942	0.971638	0.0823427
Hierarchical P-Factor	150.942	32	2.33e-17	196.942	0.971638	0.0823427
Bifactor	110.208	27	5.12e-12	166.208	0.980159	0.0794321
				Mean	0.971193	0.0826205
				Min	0.961337	0.0794321
				Max	0.980159	0.0863646
