## Supplemental Tables for "Characterizing the phenotypic and genetic structure of psychopathology in UK Biobank"

### Sheet: Table 1. First-order p
Table 1. Parameter Estimates for the first-order p factor Model Confirmatory Factor Analysis on the Test Sample
lhs	op	rhs	est	se	z	pvalue	ci.lower	ci.upper	std.lv	std.all	std.nox
P	=~	Depression	0.810478	0.00280486	288.954	0	0.80498	0.815975	0.810478	0.810478	0.810478
P	=~	Bipolar Disorder	0.558896	0.00851665	65.6239	0	0.542204	0.575589	0.558896	0.558896	0.558896
P	=~	Generalized Anxiety	0.720403	0.00337152	213.673	0	0.713794	0.727011	0.720403	0.720403	0.720403
P	=~	Schizophrenia	0.453527	0.0131709	34.434	0	0.427713	0.479342	0.453527	0.453527	0.453527
P	=~	Obsessive Compulsive Disorder	0.641225	0.0128325	49.9687	0	0.616074	0.666376	0.641225	0.641225	0.641225
P	=~	Post-traumatic Stress Disorder	0.825042	0.00464429	177.647	0	0.815939	0.834144	0.825042	0.825042	0.825042
P	=~	Substance Use Disorder	0.601601	0.00874214	68.8162	0	0.584466	0.618735	0.601601	0.601601	0.601601
P	=~	Alcohol Use Disorder	0.445316	0.00625978	71.1392	0	0.433047	0.457585	0.445316	0.445316	0.445316
P	=~	Suicidality	0.800184	0.00304072	263.156	0	0.794225	0.806144	0.800184	0.800184	0.800184
P	=~	Eating Disorder	0.574291	0.0113551	50.5755	0	0.552036	0.596547	0.574291	0.574291	0.574291
Depression	|	t1	0.857466	0.00297742	287.99	0	0.85163	0.863302	0.857466	0.857466	0.857466
Bipolar Disorder	|	t1	2.31378	0.00764376	302.702	0	2.2988	2.32876	2.31378	2.31378	2.31378
Generalized Anxiety	|	t1	1.28001	0.00354197	361.385	0	1.27307	1.28696	1.28001	1.28001	1.28001
Schizophrenia	|	t1	2.6719	0.0113102	236.238	0	2.64973	2.69407	2.6719	2.6719	2.6719
Obsessive Compulsive Disorder	|	t1	2.7974	0.0131826	212.204	0	2.77156	2.82324	2.7974	2.7974	2.7974
Post-traumatic Stress Disorder	|	t1	2.07443	0.0061053	339.776	0	2.06247	2.0864	2.07443	2.07443	2.07443
Substance Use Disorder	|	t1	2.41349	0.00846885	284.985	0	2.39689	2.43009	2.41349	2.41349	2.41349
Alcohol Use Disorder	|	t1	1.86286	0.00512274	363.644	0	1.85282	1.8729	1.86286	1.86286	1.86286
Suicidality	|	t1	1.28633	0.00355329	362.011	0	1.27937	1.29329	1.28633	1.28633	1.28633
Eating Disorder	|	t1	2.63751	0.0108616	242.829	0	2.61623	2.6588	2.63751	2.63751	2.63751
Depression	~~	Depression	0.343126	0			0.343126	0.343126	0.343126	0.343126	0.343126
Bipolar Disorder	~~	Bipolar Disorder	0.687635	0			0.687635	0.687635	0.687635	0.687635	0.687635
Generalized Anxiety	~~	Generalized Anxiety	0.48102	0			0.48102	0.48102	0.48102	0.48102	0.48102
Schizophrenia	~~	Schizophrenia	0.794313	0			0.794313	0.794313	0.794313	0.794313	0.794313
Obsessive Compulsive Disorder	~~	Obsessive Compulsive Disorder	0.588831	0			0.588831	0.588831	0.588831	0.588831	0.588831
Post-traumatic Stress Disorder	~~	Post-traumatic Stress Disorder	0.319306	0			0.319306	0.319306	0.319306	0.319306	0.319306
Substance Use Disorder	~~	Substance Use Disorder	0.638077	0			0.638077	0.638077	0.638077	0.638077	0.638077
Alcohol Use Disorder	~~	Alcohol Use Disorder	0.801694	0			0.801694	0.801694	0.801694	0.801694	0.801694
Suicidality	~~	Suicidality	0.359705	0			0.359705	0.359705	0.359705	0.359705	0.359705
Eating Disorder	~~	Eating Disorder	0.67019	0			0.67019	0.67019	0.67019	0.67019	0.67019
P	~~	P	1	0			1	1	1	1	1
Depression	~*~	Depression	1	0			1	1	1	1	1
Bipolar Disorder	~*~	Bipolar Disorder	1	0			1	1	1	1	1
Generalized Anxiety	~*~	Generalized Anxiety	1	0			1	1	1	1	1
Schizophrenia	~*~	Schizophrenia	1	0			1	1	1	1	1
Obsessive Compulsive Disorder	~*~	Obsessive Compulsive Disorder	1	0			1	1	1	1	1
Post-traumatic Stress Disorder	~*~	Post-traumatic Stress Disorder	1	0			1	1	1	1	1
Substance Use Disorder	~*~	Substance Use Disorder	1	0			1	1	1	1	1
Alcohol Use Disorder	~*~	Alcohol Use Disorder	1	0			1	1	1	1	1
Suicidality	~*~	Suicidality	1	0			1	1	1	1	1
Eating Disorder	~*~	Eating Disorder	1	0			1	1	1	1	1
Depression	~1		0	0			0	0	0	0	0
Bipolar Disorder	~1		0	0			0	0	0	0	0
Generalized Anxiety	~1		0	0			0	0	0	0	0
Schizophrenia	~1		0	0			0	0	0	0	0
Obsessive Compulsive Disorder	~1		0	0			0	0	0	0	0
Post-traumatic Stress Disorder	~1		0	0			0	0	0	0	0
Substance Use Disorder	~1		0	0			0	0	0	0	0
Alcohol Use Disorder	~1		0	0			0	0	0	0	0
Suicidality	~1		0	0			0	0	0	0	0
Eating Disorder	~1		0	0			0	0	0	0	0
P	~1		0	0			0	0	0	0	0

### Sheet: Table 2. Correlated Factors
Table 2. Parameter Estimates for the Corremated Factors Model Confirmatory Factor Analysis on the Test Sample
lhs	op	rhs	est	se	z	pvalue	ci.lower	ci.upper	std.lv	std.all	std.nox
Internalizing	=~	Depression	0.814172	0.00281979	288.735	0	0.808645	0.819699	0.814172	0.814172	0.814172
Internalizing	=~	Generalized Anxiety	0.72287	0.00337961	213.891	0	0.716246	0.729494	0.72287	0.72287	0.72287
Internalizing	=~	Suicidality	0.802667	0.0030581	262.472	0	0.796673	0.808661	0.802667	0.802667	0.802667
Internalizing	=~	Post-traumatic Stress Disorder	0.828157	0.00465032	178.086	0	0.819043	0.837272	0.828157	0.828157	0.828157
Internalizing	=~	Obsessive Compulsive Disorder	0.644754	0.0129014	49.9756	0	0.619468	0.67004	0.644754	0.644754	0.644754
Internalizing	=~	Eating Disorder	0.577212	0.0113814	50.7154	0	0.554905	0.599519	0.577212	0.577212	0.577212
Externalizing	=~	Substance Use Disorder	0.816556	0.0119566	68.2931	0	0.793121	0.83999	0.816556	0.816556	0.816556
Externalizing	=~	Alcohol Use Disorder	0.608878	0.00906705	67.1529	0	0.591107	0.626649	0.608878	0.608878	0.608878
Thought_Disorders	=~	Bipolar Disorder	0.905043	0.0176842	51.1779	0	0.870383	0.939704	0.905043	0.905043	0.905043
Thought_Disorders	=~	Schizophrenia	0.646405	0.0159263	40.5873	0	0.61519	0.67762	0.646405	0.646405	0.646405
Depression	|	t1	0.857466	0.00297742	287.99	0	0.85163	0.863302	0.857466	0.857466	0.857466
Generalized Anxiety	|	t1	1.28001	0.00354197	361.385	0	1.27307	1.28696	1.28001	1.28001	1.28001
Suicidality	|	t1	1.28633	0.00355329	362.011	0	1.27937	1.29329	1.28633	1.28633	1.28633
Post-traumatic Stress Disorder	|	t1	2.07443	0.0061053	339.776	0	2.06247	2.0864	2.07443	2.07443	2.07443
Obsessive Compulsive Disorder	|	t1	2.7974	0.0131826	212.204	0	2.77156	2.82324	2.7974	2.7974	2.7974
Eating Disorder	|	t1	2.63751	0.0108616	242.829	0	2.61623	2.6588	2.63751	2.63751	2.63751
Substance Use Disorder	|	t1	2.41349	0.00846885	284.985	0	2.39689	2.43009	2.41349	2.41349	2.41349
Alcohol Use Disorder	|	t1	1.86286	0.00512274	363.644	0	1.85282	1.8729	1.86286	1.86286	1.86286
Bipolar Disorder	|	t1	2.31378	0.00764376	302.702	0	2.2988	2.32876	2.31378	2.31378	2.31378
Schizophrenia	|	t1	2.6719	0.0113102	236.238	0	2.64973	2.69407	2.6719	2.6719	2.6719
Depression	~~	Depression	0.337124	0			0.337124	0.337124	0.337124	0.337124	0.337124
Generalized Anxiety	~~	Generalized Anxiety	0.477459	0			0.477459	0.477459	0.477459	0.477459	0.477459
Suicidality	~~	Suicidality	0.355726	0			0.355726	0.355726	0.355726	0.355726	0.355726
Post-traumatic Stress Disorder	~~	Post-traumatic Stress Disorder	0.314155	0			0.314155	0.314155	0.314155	0.314155	0.314155
Obsessive Compulsive Disorder	~~	Obsessive Compulsive Disorder	0.584292	0			0.584292	0.584292	0.584292	0.584292	0.584292
Eating Disorder	~~	Eating Disorder	0.666826	0			0.666826	0.666826	0.666826	0.666826	0.666826
Substance Use Disorder	~~	Substance Use Disorder	0.333237	0			0.333237	0.333237	0.333237	0.333237	0.333237
Alcohol Use Disorder	~~	Alcohol Use Disorder	0.629267	0			0.629267	0.629267	0.629267	0.629267	0.629267
Bipolar Disorder	~~	Bipolar Disorder	0.180897	0			0.180897	0.180897	0.180897	0.180897	0.180897
Schizophrenia	~~	Schizophrenia	0.582161	0			0.582161	0.582161	0.582161	0.582161	0.582161
Internalizing	~~	Internalizing	1	0			1	1	1	1	1
Externalizing	~~	Externalizing	1	0			1	1	1	1	1
Thought_Disorders	~~	Thought_Disorders	1	0			1	1	1	1	1
Internalizing	~~	Externalizing	0.68367	0.00946361	72.2419	0	0.665121	0.702218	0.68367	0.68367	0.68367
Internalizing	~~	Thought_Disorders	0.575086	0.0124174	46.3129	0	0.550748	0.599424	0.575086	0.575086	0.575086
Externalizing	~~	Thought_Disorders	0.556071	0.0192998	28.8123	0	0.518244	0.593897	0.556071	0.556071	0.556071
Depression	~*~	Depression	1	0			1	1	1	1	1
Generalized Anxiety	~*~	Generalized Anxiety	1	0			1	1	1	1	1
Suicidality	~*~	Suicidality	1	0			1	1	1	1	1
Post-traumatic Stress Disorder	~*~	Post-traumatic Stress Disorder	1	0			1	1	1	1	1
Obsessive Compulsive Disorder	~*~	Obsessive Compulsive Disorder	1	0			1	1	1	1	1
Eating Disorder	~*~	Eating Disorder	1	0			1	1	1	1	1
Substance Use Disorder	~*~	Substance Use Disorder	1	0			1	1	1	1	1
Alcohol Use Disorder	~*~	Alcohol Use Disorder	1	0			1	1	1	1	1
Bipolar Disorder	~*~	Bipolar Disorder	1	0			1	1	1	1	1
Schizophrenia	~*~	Schizophrenia	1	0			1	1	1	1	1
Depression	~1		0	0			0	0	0	0	0
Generalized Anxiety	~1		0	0			0	0	0	0	0
Suicidality	~1		0	0			0	0	0	0	0
Post-traumatic Stress Disorder	~1		0	0			0	0	0	0	0
Obsessive Compulsive Disorder	~1		0	0			0	0	0	0	0
Eating Disorder	~1		0	0			0	0	0	0	0
Substance Use Disorder	~1		0	0			0	0	0	0	0
Alcohol Use Disorder	~1		0	0			0	0	0	0	0
Bipolar Disorder	~1		0	0			0	0	0	0	0
Schizophrenia	~1		0	0			0	0	0	0	0
Internalizing	~1		0	0			0	0	0	0	0
Externalizing	~1		0	0			0	0	0	0	0
Thought_Disorders	~1		0	0			0	0	0	0	0

### Sheet: Table 3. Second-order p
Table 3. Parameter Estimates for the second-order p Factor Model Confirmatory Factor Analysis on the Test Sample
lhs	op	rhs	est	se	z	pvalue	ci.lower	ci.upper	std.lv	std.all	std.nox
F1	=~	Depression	0.44067	0.0170683	25.8181	0	0.407217	0.474124	0.814172	0.814172	0.814172
F1	=~	Generalized Anxiety	0.391253	0.015178	25.7776	0	0.361505	0.421002	0.72287	0.72287	0.72287
F1	=~	Suicidality	0.434443	0.0168563	25.7733	0	0.401405	0.467481	0.802667	0.802667	0.802667
F1	=~	Post-traumatic Stress Disorder	0.44824	0.0174501	25.687	0	0.414038	0.482442	0.828157	0.828157	0.828157
F1	=~	Obsessive Compulsive Disorder	0.348973	0.0151445	23.0429	0	0.31929	0.378656	0.644754	0.644754	0.644754
F1	=~	Eating Disorder	0.312416	0.0136005	22.9709	0	0.285759	0.339072	0.577212	0.577212	0.577212
F2	=~	Substance Use Disorder	0.475384	0.0203081	23.4086	0	0.435581	0.515187	0.816556	0.816556	0.816556
F2	=~	Alcohol Use Disorder	0.354478	0.0152593	23.2302	0	0.32457	0.384386	0.608878	0.608878	0.608878
F3	=~	Bipolar Disorder	0.660277	0.0238663	27.6656	0	0.6135	0.707054	0.905043	0.905043	0.905043
F3	=~	Schizophrenia	0.471587	0.0138037	34.1637	0	0.444532	0.498641	0.646405	0.646405	0.646405
P	=~	F1	1.55356	0.0846883	18.3444	0	1.38757	1.71954	0.840862	0.840862	0.840862
P	=~	F2	1.39657	0.0770688	18.1211	0	1.24552	1.54762	0.813058	0.813058	0.813058
P	=~	F3	0.937458	0.0419646	22.3393	0	0.855208	1.01971	0.683925	0.683925	0.683925
Depression	|	t1	0.857466	0.00297742	287.99	0	0.85163	0.863302	0.857466	0.857466	0.857466
Generalized Anxiety	|	t1	1.28001	0.00354197	361.385	0	1.27307	1.28696	1.28001	1.28001	1.28001
Suicidality	|	t1	1.28633	0.00355329	362.011	0	1.27937	1.29329	1.28633	1.28633	1.28633
Post-traumatic Stress Disorder	|	t1	2.07443	0.0061053	339.776	0	2.06247	2.0864	2.07443	2.07443	2.07443
Obsessive Compulsive Disorder	|	t1	2.7974	0.0131826	212.204	0	2.77156	2.82324	2.7974	2.7974	2.7974
Eating Disorder	|	t1	2.63751	0.0108616	242.829	0	2.61623	2.6588	2.63751	2.63751	2.63751
Substance Use Disorder	|	t1	2.41349	0.00846885	284.985	0	2.39689	2.43009	2.41349	2.41349	2.41349
Alcohol Use Disorder	|	t1	1.86286	0.00512274	363.644	0	1.85282	1.8729	1.86286	1.86286	1.86286
Bipolar Disorder	|	t1	2.31378	0.00764376	302.702	0	2.2988	2.32876	2.31378	2.31378	2.31378
Schizophrenia	|	t1	2.6719	0.0113102	236.238	0	2.64973	2.69407	2.6719	2.6719	2.6719
Depression	~~	Depression	0.337124	0			0.337124	0.337124	0.337124	0.337124	0.337124
Generalized Anxiety	~~	Generalized Anxiety	0.477459	0			0.477459	0.477459	0.477459	0.477459	0.477459
Suicidality	~~	Suicidality	0.355726	0			0.355726	0.355726	0.355726	0.355726	0.355726
Post-traumatic Stress Disorder	~~	Post-traumatic Stress Disorder	0.314155	0			0.314155	0.314155	0.314155	0.314155	0.314155
Obsessive Compulsive Disorder	~~	Obsessive Compulsive Disorder	0.584292	0			0.584292	0.584292	0.584292	0.584292	0.584292
Eating Disorder	~~	Eating Disorder	0.666826	0			0.666826	0.666826	0.666826	0.666826	0.666826
Substance Use Disorder	~~	Substance Use Disorder	0.333237	0			0.333237	0.333237	0.333237	0.333237	0.333237
Alcohol Use Disorder	~~	Alcohol Use Disorder	0.629267	0			0.629267	0.629267	0.629267	0.629267	0.629267
Bipolar Disorder	~~	Bipolar Disorder	0.180897	0			0.180897	0.180897	0.180897	0.180897	0.180897
Schizophrenia	~~	Schizophrenia	0.58216	0			0.58216	0.58216	0.58216	0.58216	0.58216
F1	~~	F1	1	0			1	1	0.292951	0.292951	0.292951
F2	~~	F2	1	0			1	1	0.338936	0.338936	0.338936
F3	~~	F3	1	0			1	1	0.532247	0.532247	0.532247
P	~~	P	1	0			1	1	1	1	1
Depression	~*~	Depression	1	0			1	1	1	1	1
Generalized Anxiety	~*~	Generalized Anxiety	1	0			1	1	1	1	1
Suicidality	~*~	Suicidality	1	0			1	1	1	1	1
Post-traumatic Stress Disorder	~*~	Post-traumatic Stress Disorder	1	0			1	1	1	1	1
Obsessive Compulsive Disorder	~*~	Obsessive Compulsive Disorder	1	0			1	1	1	1	1
Eating Disorder	~*~	Eating Disorder	1	0			1	1	1	1	1
Substance Use Disorder	~*~	Substance Use Disorder	1	0			1	1	1	1	1
Alcohol Use Disorder	~*~	Alcohol Use Disorder	1	0			1	1	1	1	1
Bipolar Disorder	~*~	Bipolar Disorder	1	0			1	1	1	1	1
Schizophrenia	~*~	Schizophrenia	1	0			1	1	1	1	1
Depression	~1		0	0			0	0	0	0	0
Generalized Anxiety	~1		0	0			0	0	0	0	0
Suicidality	~1		0	0			0	0	0	0	0
Post-traumatic Stress Disorder	~1		0	0			0	0	0	0	0
Obsessive Compulsive Disorder	~1		0	0			0	0	0	0	0
Eating Disorder	~1		0	0			0	0	0	0	0
Substance Use Disorder	~1		0	0			0	0	0	0	0
Alcohol Use Disorder	~1		0	0			0	0	0	0	0
Bipolar Disorder	~1		0	0			0	0	0	0	0
Schizophrenia	~1		0	0			0	0	0	0	0
F1	~1		0	0			0	0	0	0	0
F2	~1		0	0			0	0	0	0	0
F3	~1		0	0			0	0	0	0	0
P	~1		0	0			0	0	0	0	0

### Sheet: Table 4. Bifactor
Table 4. Parameter Estimates for the single Bifactor Model Confirmatory Factor Analysis on the Test Sample
lhs	op	rhs	label	est	se	z	pvalue	ci.lower	ci.upper	std.lv	std.all	std.nox
P	=~	Depression		0.767682	0.00525529	146.078	0	0.757382	0.777982	0.767682	0.767682	0.767682
P	=~	Bipolar Disorder		0.536943	0.00913534	58.7765	0	0.519038	0.554848	0.536943	0.536943	0.536943
P	=~	Generalized Anxiety		0.695103	0.0100857	68.9198	0	0.675335	0.71487	0.695103	0.695103	0.695103
P	=~	Schizophrenia		0.38157	0.0139411	27.3702	0	0.354246	0.408894	0.38157	0.38157	0.38157
P	=~	Obsessive Compulsive Disorder		0.612668	0.0137737	44.4809	0	0.585672	0.639664	0.612668	0.612668	0.612668
P	=~	Post-traumatic Stress Disorder		0.817633	0.00604471	135.264	0	0.805786	0.829481	0.817633	0.817633	0.817633
P	=~	Substance Use Disorder		0.56992	0.00934056	61.0157	0	0.551613	0.588227	0.56992	0.56992	0.56992
P	=~	Alcohol Use Disorder		0.424972	0.00669884	63.4397	0	0.411843	0.438102	0.424972	0.424972	0.424972
P	=~	Suicidality		0.872977	0.00686151	127.228	0	0.859529	0.886426	0.872977	0.872977	0.872977
P	=~	Eating Disorder		0.571618	0.0116242	49.1747	0	0.548835	0.594401	0.571618	0.571618	0.571618
F1	=~	Generalized Anxiety		0.515364	0.0639231	8.06225	6.66134e-16	0.390077	0.640651	0.515364	0.515364	0.515364
F1	=~	Depression		0.173561	0.0186278	9.3173	0	0.137051	0.21007	0.173561	0.173561	0.173561
F1	=~	Suicidality		-0.146635	0.0350159	-4.18768	2.81824e-05	-0.215265	-0.0780053	-0.146635	-0.146635	-0.146635
F1	=~	Post-traumatic Stress Disorder		0.0186896	0.0174237	1.07266	0.283426	-0.0154602	0.0528394	0.0186896	0.0186896	0.0186896
F1	=~	Obsessive Compulsive Disorder		0.200704	0.029336	6.84158	7.8324e-12	0.143207	0.258202	0.200704	0.200704	0.200704
F1	=~	Eating Disorder		0.0363292	0.0226411	1.60457	0.108588	-0.00804644	0.0807049	0.0363292	0.0363292	0.0363292
F2	=~	Substance Use Disorder	b	0.504958	0.0107911	46.7939	0	0.483808	0.526108	0.504958	0.504958	0.504958
F2	=~	Alcohol Use Disorder	b	0.504958	0.0107911	46.7939	0	0.483808	0.526108	0.504958	0.504958	0.504958
F3	=~	Bipolar Disorder	c	0.616557	0.01227	50.2491	0	0.592509	0.640606	0.616557	0.616557	0.616557
F3	=~	Schizophrenia	c	0.616557	0.01227	50.2491	0	0.592509	0.640606	0.616557	0.616557	0.616557
Depression	|	t1		0.857466	0.00297742	287.99	0	0.85163	0.863302	0.857466	0.857466	0.857466
Bipolar Disorder	|	t1		2.31378	0.00764376	302.702	0	2.2988	2.32876	2.31378	2.31378	2.31378
Generalized Anxiety	|	t1		1.28001	0.00354197	361.385	0	1.27307	1.28696	1.28001	1.28001	1.28001
Schizophrenia	|	t1		2.6719	0.0113102	236.238	0	2.64973	2.69407	2.6719	2.6719	2.6719
Obsessive Compulsive Disorder	|	t1		2.7974	0.0131826	212.204	0	2.77156	2.82324	2.7974	2.7974	2.7974
Post-traumatic Stress Disorder	|	t1		2.07443	0.0061053	339.776	0	2.06247	2.0864	2.07443	2.07443	2.07443
Substance Use Disorder	|	t1		2.41349	0.00846885	284.985	0	2.39689	2.43009	2.41349	2.41349	2.41349
Alcohol Use Disorder	|	t1		1.86286	0.00512274	363.644	0	1.85282	1.8729	1.86286	1.86286	1.86286
Suicidality	|	t1		1.28633	0.00355329	362.011	0	1.27937	1.29329	1.28633	1.28633	1.28633
Eating Disorder	|	t1		2.63751	0.0108616	242.829	0	2.61623	2.6588	2.63751	2.63751	2.63751
Depression	~~	Depression		0.380541	0			0.380541	0.380541	0.380541	0.380541	0.380541
Bipolar Disorder	~~	Bipolar Disorder		0.331549	0			0.331549	0.331549	0.331549	0.331549	0.331549
Generalized Anxiety	~~	Generalized Anxiety		0.251232	0			0.251232	0.251232	0.251232	0.251232	0.251232
Schizophrenia	~~	Schizophrenia		0.474261	0			0.474261	0.474261	0.474261	0.474261	0.474261
Obsessive Compulsive Disorder	~~	Obsessive Compulsive Disorder		0.584356	0			0.584356	0.584356	0.584356	0.584356	0.584356
Post-traumatic Stress Disorder	~~	Post-traumatic Stress Disorder		0.331126	0			0.331126	0.331126	0.331126	0.331126	0.331126
Substance Use Disorder	~~	Substance Use Disorder		0.420208	0			0.420208	0.420208	0.420208	0.420208	0.420208
Alcohol Use Disorder	~~	Alcohol Use Disorder		0.564416	0			0.564416	0.564416	0.564416	0.564416	0.564416
Suicidality	~~	Suicidality		0.216409	0			0.216409	0.216409	0.216409	0.216409	0.216409
Eating Disorder	~~	Eating Disorder		0.671933	0			0.671933	0.671933	0.671933	0.671933	0.671933
P	~~	P		1	0			1	1	1	1	1
F1	~~	F1		1	0			1	1	1	1	1
F2	~~	F2		1	0			1	1	1	1	1
F3	~~	F3		1	0			1	1	1	1	1
P	~~	F1		0	0			0	0	0	0	0
P	~~	F2		0	0			0	0	0	0	0
P	~~	F3		0	0			0	0	0	0	0
F1	~~	F2		0	0			0	0	0	0	0
F1	~~	F3		0	0			0	0	0	0	0
F2	~~	F3		0	0			0	0	0	0	0
Depression	~*~	Depression		1	0			1	1	1	1	1
Bipolar Disorder	~*~	Bipolar Disorder		1	0			1	1	1	1	1
Generalized Anxiety	~*~	Generalized Anxiety		1	0			1	1	1	1	1
Schizophrenia	~*~	Schizophrenia		1	0			1	1	1	1	1
Obsessive Compulsive Disorder	~*~	Obsessive Compulsive Disorder		1	0			1	1	1	1	1
Post-traumatic Stress Disorder	~*~	Post-traumatic Stress Disorder		1	0			1	1	1	1	1
Substance Use Disorder	~*~	Substance Use Disorder		1	0			1	1	1	1	1
Alcohol Use Disorder	~*~	Alcohol Use Disorder		1	0			1	1	1	1	1
Suicidality	~*~	Suicidality		1	0			1	1	1	1	1
Eating Disorder	~*~	Eating Disorder		1	0			1	1	1	1	1
Depression	~1			0	0			0	0	0	0	0
Bipolar Disorder	~1			0	0			0	0	0	0	0
Generalized Anxiety	~1			0	0			0	0	0	0	0
Schizophrenia	~1			0	0			0	0	0	0	0
Obsessive Compulsive Disorder	~1			0	0			0	0	0	0	0
Post-traumatic Stress Disorder	~1			0	0			0	0	0	0	0
Substance Use Disorder	~1			0	0			0	0	0	0	0
Alcohol Use Disorder	~1			0	0			0	0	0	0	0
Suicidality	~1			0	0			0	0	0	0	0
Eating Disorder	~1			0	0			0	0	0	0	0
P	~1			0	0			0	0	0	0	0
F1	~1			0	0			0	0	0	0	0
F2	~1			0	0			0	0	0	0	0
F3	~1			0	0			0	0	0	0	0

### Sheet: Table 5. Model Fit Indicies
Table 5. Model Fit Indices for the CFA results
Model	chisq	df	p_chisq	RMSEA	CFI	SRMR
Single P-Factor	2510.82	35	0	0.0154536	0.988994	0.0737794
Correlated Factors	1843.68	32	0	0.0135151	0.992304	0.0544858
Hierarchical P-Factor	1843.68	32	0	0.0135151	0.992304	0.0544858
Bifactor	688.42	21	0	0.0100718	0.997195	0.0382551
				Mean	0.992699	0.0552515
				Min	0.988994	0.0382551
				Max	0.997195	0.0737794
