## Supplemental Tables for "Characterizing the phenotypic and genetic structure of psychopathology in UK Biobank"

### Sheet: Table 1. Phenotypic Structure o
Table 1. Phenotypically Informed Structure of Psychopathology on Genetic Data
lhs	op	rhs	Unstand Est	Unstand SE	STD Genotype	STD Genotype SE	STD All	p value
Internalizing	=~	DEP	0.260068	0.00795784	0.984815	0.0301345	0.984815	2.93858e-234
Internalizing	=~	PTSD	0.251137	0.0186062	0.804824	0.0596275	0.804824	1.617e-41
Internalizing	=~	OCD	0.209695	0.0276351	0.485348	0.0639626	0.485348	3.24893e-14
Internalizing	=~	SUI	0.144461	0.00756262	0.658027	0.0344482	0.658027	2.43205e-81
Internalizing	=~	EAT	0.122249	0.0181208	0.337159	0.0499764	0.337159	1.51598e-11
Internalizing	=~	ANX	0.235253	0.00947562	0.88035	0.0354591	0.88035	4.55951e-136
Thought Disorders	=~	BIP	0.396135	0.015941	0.921142	0.0370679	0.921142	2.57801e-136
Thought Disorders	=~	SCZ	0.372975	0.0175005	0.752602	0.0353131	0.752602	8.74084e-101
Externalizing	=~	SUD	0.217385	0.0465059	0.659166	0.141017	0.659166	2.94884e-06
Externalizing	=~	AUD	0.198086	0.0408029	0.587764	0.12107	0.587764	1.20559e-06
OCD	~~	EAT	0.0767581	0.0176396	0.489979	0.1126	0.595265	1.35223e-05
Internalizing	~~	Externalizing	0.751116	0.144548	0.751115	0.144548	0.751115	2.03302e-07
Internalizing	~~	Thought Disorders	0.46463	0.0255456	0.46463	0.0255456	0.46463	6.39214e-74
Thought Disorders	~~	Externalizing	0.658177	0.147499	0.658175	0.147498	0.658175	8.10989e-06
DEP	~~	DEP	0.00210183	0.00316708	0.030139	0.0454146	0.030139	0.506914
PTSD	~~	PTSD	0.0342989	0.0139261	0.352258	0.143024	0.352258	0.0137808
OCD	~~	OCD	0.142697	0.0316972	0.764438	0.169805	0.764437	6.73581e-06
SUI	~~	SUI	0.0273273	0.00260257	0.567001	0.0539995	0.567001	8.62705e-26
EAT	~~	EAT	0.116524	0.0182533	0.886325	0.138841	0.886324	1.72794e-10
ANX	~~	ANX	0.0160661	0.00393868	0.224983	0.0551557	0.224983	4.52197e-05
BIP	~~	BIP	0.0280185	0.0127211	0.151497	0.0687844	0.151497	0.0276282
SCZ	~~	SCZ	0.10649	0.0122238	0.43359	0.049771	0.43359	2.99278e-18
SUD	~~	SUD	0.0615047	0.0488887	0.5655	0.449507	0.5655	0.208372
AUD	~~	AUD	0.0743423	0.0179489	0.654534	0.158028	0.654533	3.44448e-05
Internalizing	~~	Internalizing	1		1		1
Thought Disorders	~~	Thought Disorders	1		1		1
Externalizing	~~	Externalizing	1		1		1
N.B. Results from Genomic SEM (Structural Equation Modelling). Alcohol Use Disorder (AUD), Generalized Anxiety (ANX), Bipolar Disorder (BIP), Depression (DEP), Substance Use Disorder (SUD), Eating Disorders (EAT), Obsessive-Compulsive Disorder (OCD), Post-Traumatic Stress Disorder (PTSD), Schizophrenia (SCZ), and Suicidality (SUI).

### Sheet: Table 2. Genetic Structure on P
Table 2. Genetically Informed Structure of Psychopathology on Phenotypic Data
lhs	op	rhs	est	se	z	pvalue	ci.lower	ci.upper	std.lv	std.all	std.nox
Internalizing	=~	DEP	0.811708	0.00281333	288.523	0	0.806194	0.817222	0.811708	0.811708	0.811708
Internalizing	=~	ANX	0.721217	0.00337458	213.72	0	0.714603	0.727831	0.721217	0.721217	0.721217
Internalizing	=~	SUI	0.80134	0.00304588	263.09	0	0.79537	0.80731	0.80134	0.80134	0.80134
Internalizing	=~	PTSD	0.826329	0.00465207	177.626	0	0.817212	0.835447	0.826329	0.826329	0.826329
Internalizing	=~	SUD	0.602935	0.00877039	68.7467	0	0.585746	0.620125	0.602935	0.602935	0.602935
Internalizing	=~	AUD	0.445775	0.00627124	71.0824	0	0.433484	0.458067	0.445775	0.445775	0.445775
Compulsive	=~	OCD	0.71086	0.0226078	31.4432	0	0.66655	0.755171	0.71086	0.71086	0.71086
Compulsive	=~	EAT	0.637311	0.0206917	30.8003	0	0.596756	0.677866	0.637311	0.637311	0.637311
Thought Disorders	=~	BIP	0.904483	0.0178962	50.5406	0	0.869408	0.939559	0.904483	0.904483	0.904483
Thought Disorders	=~	SCZ	0.643513	0.0160178	40.175	0	0.612118	0.674907	0.643513	0.643513	0.643513
Compulsive	~~	Thought Disorders	0.615056	0.0316014	19.463	0	0.553118	0.676993	0.615056	0.615056	0.615056
Internalizing	~~	Compulsive	0.888623	0.0262748	33.8204	0	0.837126	0.940121	0.888623	0.888623	0.888623
Internalizing	~~	Thought Disorders	0.586431	0.0125481	46.7347	0	0.561837	0.611025	0.586431	0.586431	0.586431
DEP	|	t1	0.857732	0.00297836	287.988	0	0.851894	0.863569	0.857732	0.857732	0.857732
ANX	|	t1	1.2806	0.00354339	361.406	0	1.27366	1.28755	1.2806	1.2806	1.2806
SUI	|	t1	1.2865	0.00355391	361.996	0	1.27953	1.29347	1.2865	1.2865	1.2865
PTSD	|	t1	2.07465	0.00610692	339.72	0	2.06268	2.08662	2.07465	2.07465	2.07465
SUD	|	t1	2.41347	0.0084689	284.981	0	2.39687	2.43007	2.41347	2.41347	2.41347
AUD	|	t1	1.86298	0.00512781	363.309	0	1.85293	1.87303	1.86298	1.86298	1.86298
OCD	|	t1	2.79735	0.0131828	212.197	0	2.77151	2.82319	2.79735	2.79735	2.79735
EAT	|	t1	2.63749	0.0108617	242.825	0	2.6162	2.65878	2.63749	2.63749	2.63749
BIP	|	t1	2.31522	0.00765611	302.401	0	2.30021	2.33022	2.31522	2.31522	2.31522
SCZ	|	t1	2.67376	0.0113362	235.86	0	2.65154	2.69598	2.67376	2.67376	2.67376
DEP	~~	DEP	0.34113	0			0.34113	0.34113	0.34113	0.34113	0.34113
ANX	~~	ANX	0.479846	0			0.479846	0.479846	0.479846	0.479846	0.479846
SUI	~~	SUI	0.357854	0			0.357854	0.357854	0.357854	0.357854	0.357854
PTSD	~~	PTSD	0.31718	0			0.31718	0.31718	0.31718	0.31718	0.31718
SUD	~~	SUD	0.636469	0			0.636469	0.636469	0.636469	0.636469	0.636469
AUD	~~	AUD	0.801285	0			0.801285	0.801285	0.801285	0.801285	0.801285
OCD	~~	OCD	0.494678	0			0.494678	0.494678	0.494678	0.494678	0.494678
EAT	~~	EAT	0.593835	0			0.593835	0.593835	0.593835	0.593835	0.593835
BIP	~~	BIP	0.18191	0			0.18191	0.18191	0.18191	0.18191	0.18191
SCZ	~~	SCZ	0.585892	0			0.585892	0.585892	0.585892	0.585892	0.585892
Internalizing	~~	Internalizing	1	0			1	1	1	1	1
Compulsive	~~	Compulsive	1	0			1	1	1	1	1
Thought Disorders	~~	Thought Disorders	1	0			1	1	1	1	1
DEP	~*~	DEP	1	0			1	1	1	1	1
ANX	~*~	ANX	1	0			1	1	1	1	1
SUI	~*~	SUI	1	0			1	1	1	1	1
PTSD	~*~	PTSD	1	0			1	1	1	1	1
SUD	~*~	SUD	1	0			1	1	1	1	1
AUD	~*~	AUD	1	0			1	1	1	1	1
OCD	~*~	OCD	1	0			1	1	1	1	1
EAT	~*~	EAT	1	0			1	1	1	1	1
BIP	~*~	BIP	1	0			1	1	1	1	1
SCZ	~*~	SCZ	1	0			1	1	1	1	1
DEP	~1		0	0			0	0	0	0	0
ANX	~1		0	0			0	0	0	0	0
SUI	~1		0	0			0	0	0	0	0
PTSD	~1		0	0			0	0	0	0	0
SUD	~1		0	0			0	0	0	0	0
AUD	~1		0	0			0	0	0	0	0
OCD	~1		0	0			0	0	0	0	0
EAT	~1		0	0			0	0	0	0	0
BIP	~1		0	0			0	0	0	0	0
SCZ	~1		0	0			0	0	0	0	0
Internalizing	~1		0	0			0	0	0	0	0
Compulsive	~1		0	0			0	0	0	0	0
Thought Disorders	~1		0	0			0	0	0	0	0
N.B. Results from lavaan. Alcohol Use Disorder (AUD), Generalized Anxiety (ANX), Bipolar Disorder (BIP), Depression (DEP), Substance Use Disorder (SUD), Eating Disorders (EAT), Obsessive-Compulsive Disorder (OCD), Post-Traumatic Stress Disorder (PTSD), Schizophrenia (SCZ), and Suicidality (SUI).
