## Supplemental Tables for "Characterizing the phenotypic and genetic structure of psychopathology in UK Biobank"

### Sheet: Table 1. First-order p
Table 1. Parameter Estimates for the first-order p factor Model Confirmatory Factor Analysis
lhs	op	rhs	est	se	z	pvalue	ci.lower	ci.upper	std.lv	std.all	std.nox
P	=~	Depression	0.810461	0.00280709	288.719	0	0.80496	0.815963	0.810461	0.810461	0.810461
P	=~	Generalized Anxiety	0.720197	0.00337357	213.482	0	0.713585	0.726809	0.720197	0.720197	0.720197
P	=~	Suicidality	0.800166	0.00304259	262.989	0	0.794203	0.806129	0.800166	0.800166	0.800166
P	=~	Post-traumatic Stress Disorder	0.824907	0.00464713	177.509	0	0.815799	0.834015	0.824907	0.824907	0.824907
P	=~	Substance Use Disorder	0.601704	0.00874395	68.8138	0	0.584566	0.618842	0.601704	0.601704	0.601704
P	=~	Alcohol Use Disorder	0.445256	0.00626397	71.0821	0	0.432979	0.457533	0.445256	0.445256	0.445256
P	=~	Obsessive Compulsive Disorder	0.641408	0.012836	49.9695	0	0.61625	0.666566	0.641408	0.641408	0.641408
P	=~	Eating Disorder	0.574392	0.0113573	50.5745	0	0.552132	0.596652	0.574392	0.574392	0.574392
P	=~	Bipolar Disorder	0.557396	0.00853187	65.3311	0	0.540674	0.574119	0.557396	0.557396	0.557396
P	=~	Schizophrenia	0.451062	0.013193	34.1895	0	0.425204	0.47692	0.451062	0.451062	0.451062
Depression	|	t1	0.857732	0.00297836	287.988	0	0.851894	0.863569	0.857732	0.857732	0.857732
Generalized Anxiety	|	t1	1.2806	0.00354339	361.406	0	1.27366	1.28755	1.2806	1.2806	1.2806
Suicidality	|	t1	1.2865	0.00355391	361.996	0	1.27953	1.29347	1.2865	1.2865	1.2865
Post-traumatic Stress Disorder	|	t1	2.07465	0.00610692	339.72	0	2.06268	2.08662	2.07465	2.07465	2.07465
Substance Use Disorder	|	t1	2.41347	0.0084689	284.981	0	2.39687	2.43007	2.41347	2.41347	2.41347
Alcohol Use Disorder	|	t1	1.86298	0.00512781	363.309	0	1.85293	1.87303	1.86298	1.86298	1.86298
Obsessive Compulsive Disorder	|	t1	2.79735	0.0131828	212.197	0	2.77151	2.82319	2.79735	2.79735	2.79735
Eating Disorder	|	t1	2.63749	0.0108617	242.825	0	2.6162	2.65878	2.63749	2.63749	2.63749
Bipolar Disorder	|	t1	2.31522	0.00765611	302.401	0	2.30021	2.33022	2.31522	2.31522	2.31522
Schizophrenia	|	t1	2.67376	0.0113362	235.86	0	2.65154	2.69598	2.67376	2.67376	2.67376
Depression	~~	Depression	0.343152	0			0.343152	0.343152	0.343152	0.343152	0.343152
Generalized Anxiety	~~	Generalized Anxiety	0.481317	0			0.481317	0.481317	0.481317	0.481317	0.481317
Suicidality	~~	Suicidality	0.359734	0			0.359734	0.359734	0.359734	0.359734	0.359734
Post-traumatic Stress Disorder	~~	Post-traumatic Stress Disorder	0.319529	0			0.319529	0.319529	0.319529	0.319529	0.319529
Substance Use Disorder	~~	Substance Use Disorder	0.637952	0			0.637952	0.637952	0.637952	0.637952	0.637952
Alcohol Use Disorder	~~	Alcohol Use Disorder	0.801747	0			0.801747	0.801747	0.801747	0.801747	0.801747
Obsessive Compulsive Disorder	~~	Obsessive Compulsive Disorder	0.588595	0			0.588595	0.588595	0.588595	0.588595	0.588595
Eating Disorder	~~	Eating Disorder	0.670074	0			0.670074	0.670074	0.670074	0.670074	0.670074
Bipolar Disorder	~~	Bipolar Disorder	0.689309	0			0.689309	0.689309	0.689309	0.689309	0.689309
Schizophrenia	~~	Schizophrenia	0.796543	0			0.796543	0.796543	0.796543	0.796543	0.796543
P	~~	P	1	0			1	1	1	1	1
Depression	~*~	Depression	1	0			1	1	1	1	1
Generalized Anxiety	~*~	Generalized Anxiety	1	0			1	1	1	1	1
Suicidality	~*~	Suicidality	1	0			1	1	1	1	1
Post-traumatic Stress Disorder	~*~	Post-traumatic Stress Disorder	1	0			1	1	1	1	1
Substance Use Disorder	~*~	Substance Use Disorder	1	0			1	1	1	1	1
Alcohol Use Disorder	~*~	Alcohol Use Disorder	1	0			1	1	1	1	1
Obsessive Compulsive Disorder	~*~	Obsessive Compulsive Disorder	1	0			1	1	1	1	1
Eating Disorder	~*~	Eating Disorder	1	0			1	1	1	1	1
Bipolar Disorder	~*~	Bipolar Disorder	1	0			1	1	1	1	1
Schizophrenia	~*~	Schizophrenia	1	0			1	1	1	1	1
Depression	~1		0	0			0	0	0	0	0
Generalized Anxiety	~1		0	0			0	0	0	0	0
Suicidality	~1		0	0			0	0	0	0	0
Post-traumatic Stress Disorder	~1		0	0			0	0	0	0	0
Substance Use Disorder	~1		0	0			0	0	0	0	0
Alcohol Use Disorder	~1		0	0			0	0	0	0	0
Obsessive Compulsive Disorder	~1		0	0			0	0	0	0	0
Eating Disorder	~1		0	0			0	0	0	0	0
Bipolar Disorder	~1		0	0			0	0	0	0	0
Schizophrenia	~1		0	0			0	0	0	0	0
P	~1		0	0			0	0	0	0	0

### Sheet: Table 2. Correlated Factors
Table 2. Parameter Estimates for the Corremated Factors Model Confirmatory Factor Analysis
lhs	op	rhs	est	se	z	pvalue	ci.lower	ci.upper	std.lv	std.all	std.nox
Internalizing	=~	Depression	0.811708	0.00281333	288.523	0	0.806194	0.817222	0.811708	0.811708	0.811708
Internalizing	=~	Generalized Anxiety	0.721217	0.00337458	213.72	0	0.714603	0.727831	0.721217	0.721217	0.721217
Internalizing	=~	Suicidality	0.80134	0.00304588	263.09	0	0.79537	0.80731	0.80134	0.80134	0.80134
Internalizing	=~	Post-traumatic Stress Disorder	0.826329	0.00465207	177.626	0	0.817212	0.835447	0.826329	0.826329	0.826329
Internalizing	=~	Substance Use Disorder	0.602935	0.00877039	68.7467	0	0.585746	0.620125	0.602935	0.602935	0.602935
Internalizing	=~	Alcohol Use Disorder	0.445775	0.00627124	71.0824	0	0.433484	0.458067	0.445775	0.445775	0.445775
Compulsive	=~	Obsessive Compulsive Disorder	0.71086	0.0226078	31.4432	0	0.66655	0.755171	0.71086	0.71086	0.71086
Compulsive	=~	Eating Disorder	0.637311	0.0206917	30.8003	0	0.596756	0.677866	0.637311	0.637311	0.637311
Thought Disorders	=~	Bipolar Disorder	0.904483	0.0178962	50.5406	0	0.869408	0.939559	0.904483	0.904483	0.904483
Thought Disorders	=~	Schizophrenia	0.643513	0.0160178	40.175	0	0.612118	0.674907	0.643513	0.643513	0.643513
Compulsive	~~	Thought Disorders	0.615056	0.0316014	19.463	0	0.553118	0.676993	0.615056	0.615056	0.615056
Internalizing	~~	Compulsive	0.888623	0.0262748	33.8204	0	0.837126	0.940121	0.888623	0.888623	0.888623
Internalizing	~~	Thought Disorders	0.586431	0.0125481	46.7347	0	0.561837	0.611025	0.586431	0.586431	0.586431
Depression	|	t1	0.857732	0.00297836	287.988	0	0.851894	0.863569	0.857732	0.857732	0.857732
Generalized Anxiety	|	t1	1.2806	0.00354339	361.406	0	1.27366	1.28755	1.2806	1.2806	1.2806
Suicidality	|	t1	1.2865	0.00355391	361.996	0	1.27953	1.29347	1.2865	1.2865	1.2865
Post-traumatic Stress Disorder	|	t1	2.07465	0.00610692	339.72	0	2.06268	2.08662	2.07465	2.07465	2.07465
Substance Use Disorder	|	t1	2.41347	0.0084689	284.981	0	2.39687	2.43007	2.41347	2.41347	2.41347
Alcohol Use Disorder	|	t1	1.86298	0.00512781	363.309	0	1.85293	1.87303	1.86298	1.86298	1.86298
Obsessive Compulsive Disorder	|	t1	2.79735	0.0131828	212.197	0	2.77151	2.82319	2.79735	2.79735	2.79735
Eating Disorder	|	t1	2.63749	0.0108617	242.825	0	2.6162	2.65878	2.63749	2.63749	2.63749
Bipolar Disorder	|	t1	2.31522	0.00765611	302.401	0	2.30021	2.33022	2.31522	2.31522	2.31522
Schizophrenia	|	t1	2.67376	0.0113362	235.86	0	2.65154	2.69598	2.67376	2.67376	2.67376
Depression	~~	Depression	0.34113	0			0.34113	0.34113	0.34113	0.34113	0.34113
Generalized Anxiety	~~	Generalized Anxiety	0.479846	0			0.479846	0.479846	0.479846	0.479846	0.479846
Suicidality	~~	Suicidality	0.357854	0			0.357854	0.357854	0.357854	0.357854	0.357854
Post-traumatic Stress Disorder	~~	Post-traumatic Stress Disorder	0.31718	0			0.31718	0.31718	0.31718	0.31718	0.31718
Substance Use Disorder	~~	Substance Use Disorder	0.636469	0			0.636469	0.636469	0.636469	0.636469	0.636469
Alcohol Use Disorder	~~	Alcohol Use Disorder	0.801285	0			0.801285	0.801285	0.801285	0.801285	0.801285
Obsessive Compulsive Disorder	~~	Obsessive Compulsive Disorder	0.494678	0			0.494678	0.494678	0.494678	0.494678	0.494678
Eating Disorder	~~	Eating Disorder	0.593835	0			0.593835	0.593835	0.593835	0.593835	0.593835
Bipolar Disorder	~~	Bipolar Disorder	0.18191	0			0.18191	0.18191	0.18191	0.18191	0.18191
Schizophrenia	~~	Schizophrenia	0.585892	0			0.585892	0.585892	0.585892	0.585892	0.585892
Internalizing	~~	Internalizing	1	0			1	1	1	1	1
Compulsive	~~	Compulsive	1	0			1	1	1	1	1
Thought Disorders	~~	Thought Disorders	1	0			1	1	1	1	1
Depression	~*~	Depression	1	0			1	1	1	1	1
Generalized Anxiety	~*~	Generalized Anxiety	1	0			1	1	1	1	1
Suicidality	~*~	Suicidality	1	0			1	1	1	1	1
Post-traumatic Stress Disorder	~*~	Post-traumatic Stress Disorder	1	0			1	1	1	1	1
Substance Use Disorder	~*~	Substance Use Disorder	1	0			1	1	1	1	1
Alcohol Use Disorder	~*~	Alcohol Use Disorder	1	0			1	1	1	1	1
Obsessive Compulsive Disorder	~*~	Obsessive Compulsive Disorder	1	0			1	1	1	1	1
Eating Disorder	~*~	Eating Disorder	1	0			1	1	1	1	1
Bipolar Disorder	~*~	Bipolar Disorder	1	0			1	1	1	1	1
Schizophrenia	~*~	Schizophrenia	1	0			1	1	1	1	1
Depression	~1		0	0			0	0	0	0	0
Generalized Anxiety	~1		0	0			0	0	0	0	0
Suicidality	~1		0	0			0	0	0	0	0
Post-traumatic Stress Disorder	~1		0	0			0	0	0	0	0
Substance Use Disorder	~1		0	0			0	0	0	0	0
Alcohol Use Disorder	~1		0	0			0	0	0	0	0
Obsessive Compulsive Disorder	~1		0	0			0	0	0	0	0
Eating Disorder	~1		0	0			0	0	0	0	0
Bipolar Disorder	~1		0	0			0	0	0	0	0
Schizophrenia	~1		0	0			0	0	0	0	0
Internalizing	~1		0	0			0	0	0	0	0
Compulsive	~1		0	0			0	0	0	0	0
Thought Disorders	~1		0	0			0	0	0	0	0

### Sheet: Table 3. Second-order p
Table 3. Parameter Estimates for the second-order p Factor Model Confirmatory Factor Analysis
lhs	op	rhs	est	se	z	pvalue	ci.lower	ci.upper	std.lv	std.all	std.nox
Internalizing	=~	Depression	0.317224	0.0401585	7.8993	2.88658e-15	0.238515	0.395934	0.811708	0.811708	0.811708
Internalizing	=~	Generalized Anxiety	0.28186	0.0356351	7.9096	2.66454e-15	0.212016	0.351703	0.721217	0.721217	0.721217
Internalizing	=~	Suicidality	0.313173	0.0396275	7.90292	2.66454e-15	0.235504	0.390841	0.80134	0.80134	0.80134
Internalizing	=~	Post-traumatic Stress Disorder	0.322939	0.0409668	7.88294	3.10862e-15	0.242645	0.403232	0.826329	0.826329	0.826329
Internalizing	=~	Substance Use Disorder	0.235634	0.0302019	7.80196	5.9952e-15	0.176439	0.294828	0.602935	0.602935	0.602935
Internalizing	=~	Alcohol Use Disorder	0.174214	0.0221563	7.86295	3.77476e-15	0.130788	0.217639	0.445775	0.445775	0.445775
Compulsive	=~	Obsessive Compulsive Disorder	0.185371	0.0870563	2.12932	0.0332277	0.0147436	0.355998	0.71086	0.71086	0.71086
Compulsive	=~	Eating Disorder	0.166191	0.0780195	2.13013	0.0331612	0.0132759	0.319107	0.63731	0.63731	0.63731
Thought Disorders	=~	Bipolar Disorder	0.697159	0.0242311	28.7712	0	0.649667	0.744652	0.904483	0.904483	0.904483
Thought Disorders	=~	Schizophrenia	0.496008	0.0144896	34.232	0	0.467609	0.524407	0.643513	0.643513	0.643513
P	=~	Internalizing	2.35528	0.351625	6.69828	2.10889e-11	1.66611	3.04446	0.920471	0.920471	0.920471
P	=~	Thought Disorders	0.826562	0.0414842	19.9248	0	0.745254	0.907869	0.637099	0.637099	0.637099
P	=~	Compulsive	3.70212	1.78545	2.0735	0.0381261	0.202706	7.20153	0.965401	0.965401	0.965401
Depression	|	t1	0.857732	0.00297836	287.988	0	0.851894	0.863569	0.857732	0.857732	0.857732
Generalized Anxiety	|	t1	1.2806	0.00354339	361.406	0	1.27366	1.28755	1.2806	1.2806	1.2806
Suicidality	|	t1	1.2865	0.00355391	361.996	0	1.27953	1.29347	1.2865	1.2865	1.2865
Post-traumatic Stress Disorder	|	t1	2.07465	0.00610692	339.72	0	2.06268	2.08662	2.07465	2.07465	2.07465
Substance Use Disorder	|	t1	2.41347	0.0084689	284.981	0	2.39687	2.43007	2.41347	2.41347	2.41347
Alcohol Use Disorder	|	t1	1.86298	0.00512781	363.309	0	1.85293	1.87303	1.86298	1.86298	1.86298
Obsessive Compulsive Disorder	|	t1	2.79735	0.0131828	212.197	0	2.77151	2.82319	2.79735	2.79735	2.79735
Eating Disorder	|	t1	2.63749	0.0108617	242.825	0	2.6162	2.65878	2.63749	2.63749	2.63749
Bipolar Disorder	|	t1	2.31522	0.00765611	302.401	0	2.30021	2.33022	2.31522	2.31522	2.31522
Schizophrenia	|	t1	2.67376	0.0113362	235.86	0	2.65154	2.69598	2.67376	2.67376	2.67376
Depression	~~	Depression	0.34113	0			0.34113	0.34113	0.34113	0.34113	0.34113
Generalized Anxiety	~~	Generalized Anxiety	0.479846	0			0.479846	0.479846	0.479846	0.479846	0.479846
Suicidality	~~	Suicidality	0.357854	0			0.357854	0.357854	0.357854	0.357854	0.357854
Post-traumatic Stress Disorder	~~	Post-traumatic Stress Disorder	0.31718	0			0.31718	0.31718	0.31718	0.31718	0.31718
Substance Use Disorder	~~	Substance Use Disorder	0.636469	0			0.636469	0.636469	0.636469	0.636469	0.636469
Alcohol Use Disorder	~~	Alcohol Use Disorder	0.801284	0			0.801284	0.801284	0.801284	0.801284	0.801284
Obsessive Compulsive Disorder	~~	Obsessive Compulsive Disorder	0.494678	0			0.494678	0.494678	0.494678	0.494678	0.494678
Eating Disorder	~~	Eating Disorder	0.593835	0			0.593835	0.593835	0.593835	0.593835	0.593835
Bipolar Disorder	~~	Bipolar Disorder	0.18191	0			0.18191	0.18191	0.18191	0.18191	0.18191
Schizophrenia	~~	Schizophrenia	0.585892	0			0.585892	0.585892	0.585892	0.585892	0.585892
Internalizing	~~	Internalizing	1	0			1	1	0.152733	0.152733	0.152733
Compulsive	~~	Compulsive	1	0			1	1	0.0680009	0.0680009	0.0680009
Thought Disorders	~~	Thought Disorders	1	0			1	1	0.594105	0.594105	0.594105
P	~~	P	1	0			1	1	1	1	1
Depression	~*~	Depression	1	0			1	1	1	1	1
Generalized Anxiety	~*~	Generalized Anxiety	1	0			1	1	1	1	1
Suicidality	~*~	Suicidality	1	0			1	1	1	1	1
Post-traumatic Stress Disorder	~*~	Post-traumatic Stress Disorder	1	0			1	1	1	1	1
Substance Use Disorder	~*~	Substance Use Disorder	1	0			1	1	1	1	1
Alcohol Use Disorder	~*~	Alcohol Use Disorder	1	0			1	1	1	1	1
Obsessive Compulsive Disorder	~*~	Obsessive Compulsive Disorder	1	0			1	1	1	1	1
Eating Disorder	~*~	Eating Disorder	1	0			1	1	1	1	1
Bipolar Disorder	~*~	Bipolar Disorder	1	0			1	1	1	1	1
Schizophrenia	~*~	Schizophrenia	1	0			1	1	1	1	1
Depression	~1		0	0			0	0	0	0	0
Generalized Anxiety	~1		0	0			0	0	0	0	0
Suicidality	~1		0	0			0	0	0	0	0
Post-traumatic Stress Disorder	~1		0	0			0	0	0	0	0
Substance Use Disorder	~1		0	0			0	0	0	0	0
Alcohol Use Disorder	~1		0	0			0	0	0	0	0
Obsessive Compulsive Disorder	~1		0	0			0	0	0	0	0
Eating Disorder	~1		0	0			0	0	0	0	0
Bipolar Disorder	~1		0	0			0	0	0	0	0
Schizophrenia	~1		0	0			0	0	0	0	0
Internalizing	~1		0	0			0	0	0	0	0
Compulsive	~1		0	0			0	0	0	0	0
Thought Disorders	~1		0	0			0	0	0	0	0
P	~1		0	0			0	0	0	0	0

### Sheet: Table 4. Bifactor
Table 4. Parameter Estimates for the single Bifactor Model Confirmatory Factor Analysis
lhs	op	rhs	label	est	se	z	pvalue	ci.lower	ci.upper	std.lv	std.all	std.nox
Internalizing	=~	Depression		0.128376	0.151418	0.847827	0.396534	-0.168398	0.42515	0.128376	0.128376	0.128376
Internalizing	=~	Generalized Anxiety		0.112099	0.132202	0.847941	0.396471	-0.147011	0.37121	0.112099	0.112099	0.112099
Internalizing	=~	Suicidality		0.38371	0.134884	2.84473	0.0044449	0.119341	0.648078	0.38371	0.38371	0.38371
Internalizing	=~	Post-traumatic Stress Disorder		0.335454	0.141149	2.3766	0.0174729	0.058808	0.6121	0.335454	0.335454	0.335454
Internalizing	=~	Substance Use Disorder		0.68667	0.0810166	8.47567	0	0.527881	0.84546	0.68667	0.68667	0.68667
Internalizing	=~	Alcohol Use Disorder		0.546799	0.0596463	9.16736	0	0.429895	0.663704	0.546799	0.546799	0.546799
Compulsive	=~	Obsessive Compulsive Disorder	a	0.365677	0.0644645	5.67253	1.407e-08	0.239329	0.492025	0.365677	0.365677	0.365677
Compulsive	=~	Eating Disorder	a	0.365677	0.0644645	5.67253	1.407e-08	0.239329	0.492025	0.365677	0.365677	0.365677
Thought Disorders	=~	Bipolar Disorder	b	0.664163	0.0315836	21.0288	0	0.60226	0.726066	0.664163	0.664163	0.664163
Thought Disorders	=~	Schizophrenia	b	0.664163	0.0315836	21.0288	0	0.60226	0.726066	0.664163	0.664163	0.664163
P	=~	Depression		0.852069	0.0140454	60.6652	0	0.82454	0.879597	0.852069	0.852069	0.852069
P	=~	Generalized Anxiety		0.743654	0.0124772	59.6009	0	0.719199	0.768109	0.743654	0.743654	0.743654
P	=~	Suicidality		0.789114	0.0172438	45.7621	0	0.755317	0.822911	0.789114	0.789114	0.789114
P	=~	Post-traumatic Stress Disorder		0.815778	0.0118689	68.7326	0	0.792515	0.83904	0.815778	0.815778	0.815778
P	=~	Substance Use Disorder		0.506401	0.0602922	8.3991	0	0.38823	0.624571	0.506401	0.506401	0.506401
P	=~	Alcohol Use Disorder		0.376317	0.0487806	7.71447	1.22125e-14	0.280709	0.471925	0.376317	0.376317	0.376317
P	=~	Obsessive Compulsive Disorder		0.581791	0.0411061	14.1534	0	0.501224	0.662357	0.581791	0.581791	0.581791
P	=~	Eating Disorder		0.511494	0.0441987	11.5726	0	0.424867	0.598122	0.511494	0.511494	0.511494
P	=~	Bipolar Disorder		0.491464	0.0264372	18.5899	0	0.439648	0.54328	0.491464	0.491464	0.491464
P	=~	Schizophrenia		0.324329	0.0346208	9.36805	0	0.256474	0.392184	0.324329	0.324329	0.324329
Depression	|	t1		0.857732	0.00297836	287.988	0	0.851894	0.863569	0.857732	0.857732	0.857732
Generalized Anxiety	|	t1		1.2806	0.00354339	361.406	0	1.27366	1.28755	1.2806	1.2806	1.2806
Suicidality	|	t1		1.2865	0.00355391	361.996	0	1.27953	1.29347	1.2865	1.2865	1.2865
Post-traumatic Stress Disorder	|	t1		2.07465	0.00610692	339.72	0	2.06268	2.08662	2.07465	2.07465	2.07465
Substance Use Disorder	|	t1		2.41347	0.0084689	284.981	0	2.39687	2.43007	2.41347	2.41347	2.41347
Alcohol Use Disorder	|	t1		1.86298	0.00512781	363.309	0	1.85293	1.87303	1.86298	1.86298	1.86298
Obsessive Compulsive Disorder	|	t1		2.79735	0.0131828	212.197	0	2.77151	2.82319	2.79735	2.79735	2.79735
Eating Disorder	|	t1		2.63749	0.0108617	242.825	0	2.6162	2.65878	2.63749	2.63749	2.63749
Bipolar Disorder	|	t1		2.31522	0.00765611	302.401	0	2.30021	2.33022	2.31522	2.31522	2.31522
Schizophrenia	|	t1		2.67376	0.0113362	235.86	0	2.65154	2.69598	2.67376	2.67376	2.67376
Depression	~~	Depression		0.296847	0			0.296847	0.296847	0.296847	0.296847	0.296847
Generalized Anxiety	~~	Generalized Anxiety		0.464399	0			0.464399	0.464399	0.464399	0.464399	0.464399
Suicidality	~~	Suicidality		0.338985	0			0.338985	0.338985	0.338985	0.338985	0.338985
Post-traumatic Stress Disorder	~~	Post-traumatic Stress Disorder		0.320416	0			0.320416	0.320416	0.320416	0.320416	0.320416
Substance Use Disorder	~~	Substance Use Disorder		0.397127	0			0.397127	0.397127	0.397127	0.397127	0.397127
Alcohol Use Disorder	~~	Alcohol Use Disorder		0.633416	0			0.633416	0.633416	0.633416	0.633416	0.633416
Obsessive Compulsive Disorder	~~	Obsessive Compulsive Disorder		0.504666	0			0.504666	0.504666	0.504666	0.504666	0.504666
Eating Disorder	~~	Eating Disorder		0.584315	0			0.584315	0.584315	0.584315	0.584315	0.584315
Bipolar Disorder	~~	Bipolar Disorder		0.339595	0			0.339595	0.339595	0.339595	0.339595	0.339595
Schizophrenia	~~	Schizophrenia		0.468378	0			0.468378	0.468378	0.468378	0.468378	0.468378
Internalizing	~~	Internalizing		1	0			1	1	1	1	1
Compulsive	~~	Compulsive		1	0			1	1	1	1	1
Thought Disorders	~~	Thought Disorders		1	0			1	1	1	1	1
P	~~	P		1	0			1	1	1	1	1
Internalizing	~~	Compulsive		0.50338	0.192084	2.62063	0.0087768	0.126903	0.879858	0.50338	0.50338	0.50338
Internalizing	~~	Thought Disorders		0.384937	0.101455	3.79418	0.000148131	0.18609	0.583784	0.384937	0.384937	0.384937
Internalizing	~~	P		-0.179859	0.0677128	-2.65621	0.00790244	-0.312574	-0.0471448	-0.179859	-0.179859	-0.179859
Compulsive	~~	Thought Disorders		0.446984	0.106791	4.18559	2.8443e-05	0.237677	0.65629	0.446984	0.446984	0.446984
Compulsive	~~	P		0.054369	0.0176261	3.08457	0.00203844	0.0198225	0.0889156	0.054369	0.054369	0.054369
Thought Disorders	~~	P		-0.0340742	0.0271908	-1.25315	0.210151	-0.0873673	0.0192188	-0.0340742	-0.0340742	-0.0340742
Depression	~*~	Depression		1	0			1	1	1	1	1
Generalized Anxiety	~*~	Generalized Anxiety		1	0			1	1	1	1	1
Suicidality	~*~	Suicidality		1	0			1	1	1	1	1
Post-traumatic Stress Disorder	~*~	Post-traumatic Stress Disorder		1	0			1	1	1	1	1
Substance Use Disorder	~*~	Substance Use Disorder		1	0			1	1	1	1	1
Alcohol Use Disorder	~*~	Alcohol Use Disorder		1	0			1	1	1	1	1
Obsessive Compulsive Disorder	~*~	Obsessive Compulsive Disorder		1	0			1	1	1	1	1
Eating Disorder	~*~	Eating Disorder		1	0			1	1	1	1	1
Bipolar Disorder	~*~	Bipolar Disorder		1	0			1	1	1	1	1
Schizophrenia	~*~	Schizophrenia		1	0			1	1	1	1	1
Depression	~1			0	0			0	0	0	0	0
Generalized Anxiety	~1			0	0			0	0	0	0	0
Suicidality	~1			0	0			0	0	0	0	0
Post-traumatic Stress Disorder	~1			0	0			0	0	0	0	0
Substance Use Disorder	~1			0	0			0	0	0	0	0
Alcohol Use Disorder	~1			0	0			0	0	0	0	0
Obsessive Compulsive Disorder	~1			0	0			0	0	0	0	0
Eating Disorder	~1			0	0			0	0	0	0	0
Bipolar Disorder	~1			0	0			0	0	0	0	0
Schizophrenia	~1			0	0			0	0	0	0	0
Internalizing	~1			0	0			0	0	0	0	0
Compulsive	~1			0	0			0	0	0	0	0
Thought Disorders	~1			0	0			0	0	0	0	0
P	~1			0	0			0	0	0	0	0
