## Supplemental Tables for "Characterizing the phenotypic and genetic structure of psychopathology in UK Biobank"

### Sheet: Sheet1
Table 1. Polygenic indices' predictive ability of the psychopathology factors from the genetically and phenotypically-informed models of psychopathology.
	Genetically Informed(g)			Phenotypically Informed(p)
	Correlated Factors Model			Correlated Factors Model			Second-order	First-order
Polygenic indices	Internalizing	Thought Disorders	Compulsive Disorders	Internalizing	Thought Disorders	Externalizing/ Substance Use	p factor	p factor
INTp	0.02738	0.01444	0.01014	0.02581	0.01448	0.02197	0.03825	0.0272
INTg	0.02857	0.01335	0.00994	0.02657	0.01339	0.02675	0.03991	0.0283
TDp	0.00727	0.04202	0.00692	0.00678	0.04221	0.00878	0.01209	0.00824
TDg	0.00972	0.05893	0.00501	0.00877	0.05918	0.01351	0.01579	0.01073
EXTp	0.00376	0.00151	0.00063	0.00292	0.00152	0.013	0.01816	0.03677
INTp + EXTp + TDp	0.03005	0.04691	0.01366	0.02812	0.0471	0.03135	0.04329	0.03126
CMPg	0.01347	0.01808	0.00995	0.01259	0.01816	0.0142	0.01985	0.0139
CMPg + INTg + TDg	0.03165	0.06021	0.01184	0.02935	0.06046	0.03275	0.04572	0.03202
Second-order p	0.02753	0.03013	0.01253	0.0255	0.03025	0.02831	0.03993	0.02799
First-order p	0.03168	0.02386	0.01992	0.03054	0.02394	0.02357	0.04554	0.03228
N.B. First-order p factor: p factor from the common p factor model. Second-order p factor: p factor from the hierarchical p factor model. The polygenic indices were calculated on British individuals unrelated to individuals in the target and discovery sample. We corrected for age, sex, and the first 40 principal components of the genetic data from the UK Biobank. The CFI and RMSEA indicated good …
